# Assessing molecular gene by treatment interactions using a population of neural progenitors exposed to valproic acid and lithium

**DOI:** 10.1101/2025.09.12.25335653

**Authors:** Jordan M Valone, Brandon D Le, Nana Matoba, Jessica T Mory, Justin M Wolter, Michael I Love, Jason L Stein

**Affiliations:** Department of Genetics, University of North Carolina at Chapel Hill; Chapel Hill, NC, USA; UNC Neuroscience Center, University of North Carolina at Chapel Hill; Chapel Hill, NC, USA; Carolina Institute for Developmental Disabilities; Carrboro, NC, USA; Department of Biostatistics, University of North Carolina at Chapel Hill; Chapel Hill, NC, USA

**Keywords:** Gene x treatment interactions, neural progenitors, gene regulation, pharmacogenomics, chromatin accessibility, gene expression, quantitative trait loci, valproic acid, lithium

## Abstract

Gene by treatment (GxT) interactions likely contribute to variability in clinical response, but are difficult to identify in population studies. Here, we applied psychiatric and neurological disorder treatments to a genotyped population of human neural progenitors (n=83 donors) and measured molecular responses on chromatin accessibility and gene expression. Gene regulatory responses to valproic acid (VPA), which is also a prenatal risk factor for autism, and lithium were highly enriched in genetic risk for psychiatric disorders, demonstrating the convergence of environmental and genetic factors. Genetic variation impacted molecular response to these drugs at over 1,000 loci, a subset of which modulated the impacts of psychiatric disorder risk variants. Finally, transcriptome-wide association revealed enzymes involved with folate metabolism during VPA exposure impact cognitive ability, a pathway previously shown to alleviate the negative impacts of this exposure. The “GxT in a dish” approach identified a validated treatment pathway, supporting its broad utility.
