## Supplementary Table 2 for "Assessing molecular gene by treatment interactions using a population of neural progenitors exposed to valproic acid and lithium"

### Sheet: Description
Supplementary Table 2| chromHMM Enrichment Significance Values
Column Name	Description
Base_P	p value
PercentOverlap	overlap percent for feature of interest
nlog10pval	-log10 p value
Enrichment_Score	Enrichment score determined by GREAT test
Overlap_Count	Number of peaks overlapping feature
TotalPeaks	total peaks in this status
States_FractionofGenome	fraction of genome called as state
padj	BH-adjusted p value
neg_log10_padj	-log10 BH-adjusted p value
Status	DAR or NonDAR status
Feature	chromHMM feature

### Sheet: A. VPA
Base_P	PercentOverlaps	nlog10pval	Enrichment_Score	Overlap_Count	TotalPeaks	States_FractionOfGenome	padj	neg_log10_padj	Status	Feature
0	0.0732197	6901.8	18.8192	8199	111978	0.00425161	0	#NUM!	DAR	1_TssA
0	0.0851596	9809.16	17.5902	9536	111978	0.00317253	0	#NUM!	DAR	2_TssAFlnk
3.33159e-134	0.00128597	133.477	9.20591	144	111978	6.00721e-05	4.16448e-134	133.38	DAR	3_TxFlnk
0.160109	0.00739431	0.795585	0.444789	828	111978	0.00713978	0.184741	0.733437	DAR	4_Tx
0	0.24361	2456.52	1.17066	27279	111978	0.126779	0	#NUM!	DAR	5_TxWk
5.34935e-141	0.00254514	140.272	3.19077	285	111978	0.000350733	7.29457e-141	140.137	DAR	6_EnhG
0	0.290245	20747.2	7.84986	32501	111978	0.0311922	0	#NUM!	DAR	7_Enh
1.04755e-249	0.00790334	248.98	4.20057	885	111978	0.00196348	1.57132e-249	248.804	DAR	8_ZNF/Rpts
1	0.00423297	5.09213e-143	0.157947	474	111978	0.0112086	1	0	DAR	9_Het
0	0.00901963	1019.19	13.7664	1010	111978	0.0003403	0	#NUM!	DAR	10_TssBiv
0	0.0185215	2506.27	19.3134	2074	111978	0.000436554	0	#NUM!	DAR	11_BivFlnk
0	0.055752	5085.42	14.8921	6243	111978	0.00343054	0	#NUM!	DAR	12_EnhBiv
0	0.0574756	1340.39	1.807	6436	111978	0.0182436	0	#NUM!	DAR	13_ReprPC
0	0.118282	391.811	0.82986	13245	111978	0.0815092	0	#NUM!	DAR	14_ReprPCWk
1	0.482613	0	0.458398	54042	111978	0.626414	1	0	DAR	15_Quies
0	0.0532496	2278.78	22.2129	3215	60376	0.00425161	0	#NUM!	NonDAR	1_TssA
0	0.0588644	3091.48	18.7319	3554	60376	0.00317253	0	#NUM!	NonDAR	2_TssAFlnk
7.33898e-52	0.00101034	51.1344	10.4465	61	60376	6.00721e-05	9.17373e-52	51.0375	NonDAR	3_TxFlnk
1	0.00546575	6.83075e-08	0.381131	330	60376	0.00713978	1	0	NonDAR	4_Tx
0	0.215963	803.626	1.2283	13039	60376	0.126779	0	#NUM!	NonDAR	5_TxWk
1.1867e-74	0.00250099	73.9257	4.4485	151	60376	0.000350733	1.61823e-74	73.791	NonDAR	6_EnhG
0	0.222489	6979.71	7.06652	13433	60376	0.0311922	0	#NUM!	NonDAR	7_Enh
2.67435e-85	0.00642639	84.5728	5.2071	388	60376	0.00196348	4.01152e-85	84.3967	NonDAR	8_ZNF/Rpts
1	0.00390884	4.30567e-87	0.173986	236	60376	0.0112086	1	0	NonDAR	9_Het
1.12049e-244	0.00516762	243.951	12.0696	312	60376	0.0003403	2.10093e-244	243.678	NonDAR	10_TssBiv
0	0.0103518	602.444	17.0065	625	60376	0.000436554	0	#NUM!	NonDAR	11_BivFlnk
0	0.0391546	1582.05	13.4458	2364	60376	0.00343054	0	#NUM!	NonDAR	12_EnhBiv
0	0.0529349	587.158	1.89711	3196	60376	0.0182436	0	#NUM!	NonDAR	13_ReprPC
1.31996e-170	0.114201	169.879	0.817773	6895	60376	0.0815092	2.19993e-170	169.658	NonDAR	14_ReprPCWk
1	0.485706	0	0.45839	29325	60376	0.626414	1	0	NonDAR	15_Quies

### Sheet: B. LiCl
Base_P	PercentOverlaps	nlog10pval	Enrichment_Score	Overlap_Count	TotalPeaks	States_FractionOfGenome	padj	neg_log10_padj	Status	Feature
0	0.0950577	2778.47	19.2817	2910	30613	0.00425161	0	#NUM!	DAR	1_TssA
0	0.112534	3970.34	18.1417	3445	30613	0.00317253	0	#NUM!	DAR	2_TssAFlnk
1.32158e-58	0.00176396	57.8789	11.3716	54	30613	6.00721e-05	1.65198e-58	57.782	DAR	3_TxFlnk
0.00592448	0.00839513	2.22735	0.515228	257	30613	0.00713978	0.00683594	2.1652	DAR	4_Tx
0	0.264691	912.053	1.17566	8103	30613	0.126779	0	#NUM!	DAR	5_TxWk
3.4139e-66	0.00346258	65.4667	3.86694	106	30613	0.000350733	4.65532e-66	65.3321	DAR	6_EnhG
0	0.342861	7538.04	8.38513	10496	30613	0.0311922	0	#NUM!	DAR	7_Enh
1.64333e-172	0.0125764	171.784	5.26128	385	30613	0.00196348	2.73889e-172	171.562	DAR	8_ZNF/Rpts
1	0.00470388	3.53139e-35	0.151658	144	30613	0.0112086	1	0	DAR	9_Het
3.44764e-293	0.00930977	292.462	10.8607	285	30613	0.0003403	7.38779e-293	292.131	DAR	10_TssBiv
0	0.0192729	724.211	15.6159	590	30613	0.000436554	0	#NUM!	DAR	11_BivFlnk
0	0.0527554	1279.54	11.8655	1615	30613	0.00343054	0	#NUM!	DAR	12_EnhBiv
2.80239e-251	0.0495541	250.552	1.45817	1517	30613	0.0182436	5.25447e-251	250.279	DAR	13_ReprPC
2.01182e-105	0.11763	104.696	0.755634	3601	30613	0.0815092	3.01773e-105	104.52	DAR	14_ReprPCWk
1	0.491817	0	0.458777	15056	30613	0.626414	1	0	DAR	15_Quies
0	0.0599968	6444.67	19.8128	8504	141741	0.00425161	0	#NUM!	NonDAR	1_TssA
0	0.0680466	8983.1	17.7707	9645	141741	0.00317253	0	#NUM!	NonDAR	2_TssAFlnk
6.54381e-129	0.00106532	128.184	8.79376	151	141741	6.00721e-05	8.17977e-129	128.087	NonDAR	3_TxFlnk
0.999828	0.00635666	7.47581e-05	0.395427	901	141741	0.00713978	1	0	NonDAR	4_Tx
0	0.227281	2353.19	1.18864	32215	141741	0.126779	0	#NUM!	NonDAR	5_TxWk
5.56204e-152	0.00232819	151.255	3.36299	330	141741	0.000350733	7.5846e-152	151.12	NonDAR	6_EnhG
0	0.250019	20216.4	7.37118	35438	141741	0.0311922	0	#NUM!	NonDAR	7_Enh
1.12199e-185	0.00626495	184.95	4.13662	888	141741	0.00196348	1.68299e-185	184.774	NonDAR	8_ZNF/Rpts
1	0.0039932	3.31379e-195	0.165934	566	141741	0.0112086	1	0	NonDAR	9_Het
0	0.00731616	955.692	14.3082	1037	141741	0.0003403	0	#NUM!	NonDAR	10_TssBiv
0	0.0148793	2351.58	19.9518	2109	141741	0.000436554	0	#NUM!	NonDAR	11_BivFlnk
0	0.0493294	5337.9	15.5675	6992	141741	0.00343054	0	#NUM!	NonDAR	12_EnhBiv
0	0.0572523	1679.83	1.97362	8115	141741	0.0182436	0	#NUM!	NonDAR	13_ReprPC
0	0.116685	455.586	0.854507	16539	141741	0.0815092	0	#NUM!	NonDAR	14_ReprPCWk
1	0.481942	0	0.458249	68311	141741	0.626414	1	0	NonDAR	15_Quies
