## Supplementary Table 3 for "Assessing molecular gene by treatment interactions using a population of neural progenitors exposed to valproic acid and lithium"

### Sheet: Description
Supplementary Table 3| chromHMM Fisher Exact Significance Values
Column Name	Description
chromHMM_Feature	p value
nPeak_Overlap_DAR	number of DARs overlapping feature
nPeak_Overlap_NonDARs	number of NonDARs overlapping feature
nPeak_NoOverlap_DAR	number of DARs not overlapping feature
nPeak_NoOverlap_NonDARs	number of NonDARs not overlapping feature
p.fisherExact	significance p value from Fisher exact test
OR.fisherExact	odds ratio from Fisher exact test

### Sheet: A. VPA
chromHMM_Feature	nPeak_Overlap_DAR	nPeak_Overlap_NonDARs	nPeak_NoOverlap_DAR	nPeak_NoOverlap_NonDARs	p.fisherExact	OR.fisherExact
1_TssA	8199	3215	103779	57161	9.61472e-59	1.40465
2_TssAFlnk	9536	3554	102442	56822	3.54695e-89	1.48829
5_TxWk	27279	13039	84699	47337	1.46959e-38	1.16925
7_Enh	32501	13433	79477	46943	4.16841e-206	1.42906
8_ZNF/Rpts	885	388	111093	59988	0.000620069	1.23161
10_TssBiv	1010	312	110968	60064	2.47983e-19	1.75219
11_BivFlnk	2074	625	109904	59751	2.80804e-41	1.80409
12_EnhBiv	6243	2364	105735	58012	2.70512e-53	1.44892
13_ReprPC	6436	3196	105542	57180	8.70803e-05	1.09102
14_ReprPCWk	13245	6895	98733	53481	0.0119105	1.04053

### Sheet: B. LiCl
chromHMM_Feature	nPeak_Overlap_DAR	nPeak_Overlap_NonDARs	nPeak_NoOverlap_DAR	nPeak_NoOverlap_NonDARs	p.fisherExact	OR.fisherExact
1_TssA	2910	8504	27703	133237	2.00008e-101	1.64576
2_TssAFlnk	3445	9645	27168	132096	3.94096e-142	1.73667
3_TxFlnk	54	151	30559	141590	0.00239602	1.65694
4_Tx	257	901	30356	140840	0.00011257	1.32339
5_TxWk	8103	32215	22510	109526	1.08807e-43	1.22389
6_EnhG	106	330	30507	141411	0.000542563	1.48893
7_Enh	10496	35438	20117	106303	1.00666e-233	1.56508
9_Het	144	566	30469	141175	0.0848646	1.17878
10_TssBiv	285	1037	30328	140704	0.000395117	1.27505
11_BivFlnk	590	2109	30023	139632	4.64312e-08	1.30108
12_EnhBiv	1615	6992	28998	134749	0.013355	1.07333
13_ReprPC	1517	8115	29096	133626	7.45949e-08	0.85853
