## Supplementary Table 20 for "Assessing molecular gene by treatment interactions using a population of neural progenitors exposed to valproic acid and lithium"

### Sheet: Description
Supplementary Table 20| eCAVIAR colocalization results (eQTL)
Column Name	Description
feature_id	human gene ID
gene_name	gene name
SNP_ID	eQTL SNP ID
CLPP	colocalization posterior probability
Pheno2	GWAS phenotype

### Sheet: A. Vehicle
feature_id	gene_name	SNP_ID	CLPP	Pheno2
ENSG00000065361	ERBB3	12:56080595	0.0319792	EA2022
ENSG00000073969	NSF	17:46722744	0.0122658	IDP_dMRI_TBSS_FA_Anterior_corona_radiata_R
ENSG00000073969	NSF	17:46722744	0.0149953	IDP_dMRI_TBSS_L3_Anterior_corona_radiata_R
ENSG00000073969	NSF	17:46722744	0.0124004	IDP_T1_FAST_ROIs_L_planum_polare
ENSG00000073969	NSF	17:46743059	0.0205261	IDP_dMRI_TBSS_L2_Genu_of_corpus_callosum
ENSG00000073969	NSF	17:46730976	0.0117141	IDP_dMRI_TBSS_FA_Anterior_corona_radiata_L
ENSG00000073969	NSF	17:46743059	0.0155556	IDP_dMRI_TBSS_L2_Superior_fronto-occipital_fasciculus_R
ENSG00000073969	NSF	17:46722744	0.0228957	IDP_dMRI_TBSS_L2_Body_of_corpus_callosum
ENSG00000073969	NSF	17:46722744	0.0139352	aparc-a2009s_rh_thickness_G+S-frontomargin
ENSG00000073969	NSF	17:46722744	0.0134169	IDP_dMRI_TBSS_L1_Anterior_corona_radiata_R
ENSG00000073969	NSF	17:46730976	0.0174931	aparc-DKTatlas_lh_area_parahippocampal
ENSG00000073969	NSF	17:46722744	0.0186853	IDP_dMRI_TBSS_MD_Body_of_corpus_callosum
ENSG00000073969	NSF	17:46743059	0.0193444	IDP_dMRI_TBSS_L3_Body_of_corpus_callosum
ENSG00000100106	TRIOBP	22:37788844	0.0197324	IDP_dMRI_ProbtrackX_ISOVF_ilf_l
ENSG00000100106	TRIOBP	22:37787840	0.0474083	IDP_dMRI_ProbtrackX_ISOVF_slf_l
ENSG00000101019	UQCC1	20:35339203	0.0122707	AmygNuclei_rh_volume_Lateral-nucleus
ENSG00000101019	UQCC1	20:35339203	0.0100062	AmygNuclei_lh_volume_Whole-amygdala
ENSG00000101019	UQCC1	20:35339203	0.0113557	AmygNuclei_lh_volume_Anterior-amygdaloid-area-AAA
ENSG00000101019	UQCC1	20:35431781	0.0159479	AmygNuclei_lh_volume_Lateral-nucleus
ENSG00000101019	UQCC1	20:35339203	0.010707	IDP_dMRI_TBSS_ISOVF_Superior_corona_radiata_R
ENSG00000102882	MAPK3	16:30133058	0.0150537	wg_lh_intensity-contrast_transversetemporal
ENSG00000107960	STN1	10:103922538	0.079233	IDP_dMRI_ProbtrackX_L2_slf_l
ENSG00000107960	STN1	10:103918139	0.0161266	IDP_dMRI_ProbtrackX_FA_ar_l
ENSG00000107960	STN1	10:103918139	0.105706	IDP_dMRI_ProbtrackX_MD_slf_l
ENSG00000107960	STN1	10:103922538	0.0676429	IDP_dMRI_ProbtrackX_L2_slf_r
ENSG00000107960	STN1	10:103922538	0.0139617	IDP_dMRI_ProbtrackX_L2_str_l
ENSG00000107960	STN1	10:103918139	0.083271	IDP_dMRI_ProbtrackX_MD_slf_r
ENSG00000113318	MSH3	5:80654962	0.0554976	LateralOccipital.TH
ENSG00000113318	MSH3	5:80654962	0.130785	aparc-a2009s_rh_thickness_S-oc-middle+Lunatus
ENSG00000116127	ALMS1	2:73320485	0.0110166	Intelligence
ENSG00000129472	RAB2B	14:21462773	0.233847	EA2022
ENSG00000138030	KHK	2:26917020	0.0105489	AverageThickness
ENSG00000138030	KHK	2:26917020	0.0195303	IsthmusCingulate.TH
ENSG00000138381	ASNSD1	2:189793107	0.0114756	wg_rh_intensity-contrast_postcentral
ENSG00000138381	ASNSD1	2:189793107	0.0106748	wg_lh_intensity-contrast_inferiorparietal
ENSG00000138381	ASNSD1	2:189793107	0.0102537	wg_rh_intensity-contrast_bankssts
ENSG00000138381	ASNSD1	2:189793107	0.0176757	wg_lh_intensity-contrast_entorhinal
ENSG00000138381	ASNSD1	2:189793107	0.0131101	wg_lh_intensity-contrast_precuneus
ENSG00000138381	ASNSD1	2:189793107	0.0108699	wg_rh_intensity-contrast_precuneus
ENSG00000138381	ASNSD1	2:189793107	0.0108426	wg_rh_intensity-contrast_superiorparietal
ENSG00000138381	ASNSD1	2:189793107	0.0117933	wg_lh_intensity-contrast_superiorparietal
ENSG00000138381	ASNSD1	2:189793107	0.0145737	IDP_T1_FAST_ROIs_L_putamen
ENSG00000142089	IFITM3	11:320394	0.339289	rfMRI_amplitudes_ICA100_node_31
ENSG00000142494	SLC47A1	17:19525674	0.0226367	IDP_dMRI_ProbtrackX_ISOVF_ilf_l
ENSG00000142494	SLC47A1	17:19525674	0.0188814	IDP_dMRI_ProbtrackX_ISOVF_ifo_r
ENSG00000149485	FADS1	11:61836038	0.0141727	aseg_lh_volume_Cerebellum-Cortex
ENSG00000149485	FADS1	11:61836038	0.0101143	aseg_rh_volume_Cerebellum-Cortex
ENSG00000155961	RAB39B	X:155422319	0.0155681	BA-exvivo_lh_volume_V2
ENSG00000155961	RAB39B	X:155422319	0.0159924	BA-exvivo_lh_area_V2
ENSG00000155961	RAB39B	X:155171325	0.0217216	IDP_T1_FAST_ROIs_L_intracalc_cortex
ENSG00000155961	RAB39B	X:155422319	0.0155439	aparc-Desikan_lh_area_lateraloccipital
ENSG00000155961	RAB39B	X:155422319	0.0102182	IDP_T1_FIRST_brain_stem+4th_ventricle_volume
ENSG00000155961	RAB39B	X:155422319	0.0163408	aparc-a2009s_lh_volume_S-calcarine
ENSG00000155961	RAB39B	X:155422319	0.0200917	aparc-DKTatlas_rh_area_pericalcarine
ENSG00000155961	RAB39B	X:155422319	0.0192635	aparc-a2009s_rh_volume_S-calcarine
ENSG00000155961	RAB39B	X:155422319	0.0214101	aparc-a2009s_rh_area_S-calcarine
ENSG00000155961	RAB39B	X:155422319	0.0162229	BA-exvivo_lh_volume_MT
ENSG00000155961	RAB39B	X:155422319	0.0160179	aparc-DKTatlas_lh_area_lateraloccipital
ENSG00000155961	RAB39B	X:155422319	0.0165155	aparc-Desikan_lh_volume_cuneus
ENSG00000155961	RAB39B	X:155422319	0.0171917	aparc-a2009s_lh_volume_G-cuneus
ENSG00000155961	RAB39B	X:155422319	0.014427	aparc-pial_lh_area_lateraloccipital
ENSG00000155961	RAB39B	X:155422319	0.0146502	aparc-a2009s_lh_area_G-cuneus
ENSG00000155961	RAB39B	X:155422319	0.0105938	Brainstem_global_volume_Pons
ENSG00000155961	RAB39B	X:155422319	0.0178595	aparc-a2009s_lh_area_S-calcarine
ENSG00000155961	RAB39B	X:155171325	0.0121959	aparc-pial_rh_area_lateraloccipital
ENSG00000155961	RAB39B	X:155422319	0.0160134	aparc-DKTatlas_lh_volume_lateraloccipital
ENSG00000155961	RAB39B	X:155422319	0.0154713	aparc-Desikan_lh_volume_lateraloccipital
ENSG00000155961	RAB39B	X:155422319	0.0106799	Brainstem_global_volume_Whole-brainstem
ENSG00000155961	RAB39B	X:155422319	0.0169321	aparc-a2009s_lh_area_G-occipital-middle
ENSG00000155961	RAB39B	X:155422319	0.0188609	BA-exvivo_rh_area_V2
ENSG00000155961	RAB39B	X:155422319	0.0205721	BA-exvivo_rh_area_V1
ENSG00000155961	RAB39B	X:155422319	0.0184456	aparc-DKTatlas_lh_area_pericalcarine
ENSG00000155961	RAB39B	X:155422319	0.0170742	aparc-a2009s_lh_volume_G-occipital-middle
ENSG00000158406	H4C8	6:26285639	0.0315085	IDP_dMRI_TBSS_L2_Genu_of_corpus_callosum
ENSG00000159314	ARHGAP27	17:45948522	0.423612	ADHD2022
ENSG00000162877	PM20D1	1:205813590	0.0894545	wg_lh_intensity-contrast_fusiform
ENSG00000162877	PM20D1	1:205820154	0.0683	ThalamNuclei_rh_volume_PuM
ENSG00000162877	PM20D1	1:205813590	0.0501105	wg_lh_intensity-contrast_inferiorparietal
ENSG00000162877	PM20D1	1:205820154	0.088826	ThalamNuclei_lh_volume_PuM
ENSG00000162877	PM20D1	1:205813590	0.0939315	wg_rh_intensity-contrast_supramarginal
ENSG00000162877	PM20D1	1:205813590	0.0834305	wg_lh_intensity-contrast_middletemporal
ENSG00000162877	PM20D1	1:205820154	0.07867	IDP_T1_FAST_ROIs_R_thalamus
ENSG00000162877	PM20D1	1:205813590	0.0333676	wg_lh_intensity-contrast_superiorparietal
ENSG00000162877	PM20D1	1:205813590	0.0290937	wg_rh_intensity-contrast_bankssts
ENSG00000162877	PM20D1	1:205813590	0.0385951	wg_lh_intensity-contrast_insula
ENSG00000162877	PM20D1	1:205813590	0.049148	wg_rh_intensity-contrast_precuneus
ENSG00000162877	PM20D1	1:205813590	0.0149456	wg_lh_intensity-contrast_parsopercularis
ENSG00000162877	PM20D1	1:205813590	0.046817	wg_rh_intensity-contrast_inferiorparietal
ENSG00000162877	PM20D1	1:205813590	0.0783285	wg_lh_intensity-contrast_precuneus
ENSG00000162877	PM20D1	1:205813590	0.0847975	wg_rh_intensity-contrast_superiorparietal
ENSG00000162877	PM20D1	1:205813590	0.0491072	wg_rh_intensity-contrast_middletemporal
ENSG00000163933	RFT1	3:53072031	0.0356694	EA2022
ENSG00000165392	WRN	8:31128624	0.0138453	Intelligence
ENSG00000165879	FRAT1	10:97209026	0.0145472	ThalamNuclei_lh_volume_CM
ENSG00000167553	TUBA1C	12:49125402	0.0378909	ThalamNuclei_rh_volume_VA
ENSG00000167553	TUBA1C	12:49125402	0.0102285	IDP_dMRI_TBSS_MO_Retrolenticular_part_of_internal_capsule_R
ENSG00000172992	DCAKD	17:45105740	0.052968	wg_lh_intensity-contrast_bankssts
ENSG00000172992	DCAKD	17:45105740	0.0477961	IDP_T1_FAST_ROIs_L_caudate
ENSG00000172992	DCAKD	17:45105740	0.0482443	IDP_T1_FAST_ROIs_R_caudate
ENSG00000172992	DCAKD	17:45105740	0.0623833	IDP_dMRI_ProbtrackX_OD_ilf_r
ENSG00000172992	DCAKD	17:45105740	0.0120059	IDP_dMRI_TBSS_L2_Posterior_corona_radiata_L
ENSG00000173214	MFSD4B	6:111392099	0.0476371	HippSubfield_lh_volume_GC-ML-DG-head
ENSG00000173402	DAG1	3:49483685	0.0197804	IDP_dMRI_TBSS_FA_Cingulum_cingulate_gyrus_R
ENSG00000173402	DAG1	3:49483685	0.017454	IDP_dMRI_TBSS_L2_Cingulum_cingulate_gyrus_R
ENSG00000173402	DAG1	3:49483685	0.0177669	IDP_dMRI_ProbtrackX_L2_cgc_l
ENSG00000173402	DAG1	3:49483685	0.019859	IDP_dMRI_TBSS_L2_Cingulum_cingulate_gyrus_L
ENSG00000173402	DAG1	3:49483685	0.0198429	IDP_dMRI_TBSS_FA_Cingulum_cingulate_gyrus_L
ENSG00000173681	BCLAF3	X:20145329	0.0155362	IDP_dMRI_TBSS_L3_Superior_cerebellar_peduncle_R
ENSG00000176681	LRRC37A	17:45948522	0.227032	ADHD2022
ENSG00000176697	BDNF	11:28621014	0.0105285	SCZ2022
ENSG00000178381	ZFAND2A	7:1177804	0.021449	rfMRI_connectivity_ICA100_edge_668
ENSG00000184647	PRSS55	8:10464371	0.285051	aparc-DKTatlas_lh_area_posteriorcingulate
ENSG00000184647	PRSS55	8:10464371	0.0978461	aparc-pial_lh_area_posteriorcingulate
ENSG00000185973	TMLHE	X:155171325	0.0203048	IDP_T1_FAST_ROIs_L_intracalc_cortex
ENSG00000185973	TMLHE	X:155171325	0.0111954	aparc-pial_rh_area_lateraloccipital
ENSG00000187164	SHTN1	10:116936755	0.0204182	aparc-a2009s_rh_area_S-central
ENSG00000187164	SHTN1	10:116884159	0.0278179	IDP_dMRI_TBSS_OD_Anterior_corona_radiata_R
ENSG00000187164	SHTN1	10:116884159	0.130793	aparc-DKTatlas_lh_area_insula
ENSG00000187164	SHTN1	10:116884159	0.0483663	aparc-DKTatlas_rh_volume_insula
ENSG00000187164	SHTN1	10:116884159	0.0384618	IDP_dMRI_TBSS_OD_Splenium_of_corpus_callosum
ENSG00000187164	SHTN1	10:116936755	0.0472552	Insula.SA
ENSG00000187164	SHTN1	10:116936755	0.0140123	aparc-Desikan_rh_volume_bankssts
ENSG00000187164	SHTN1	10:116884159	0.022903	IDP_dMRI_TBSS_OD_Cingulum_cingulate_gyrus_L
ENSG00000187164	SHTN1	10:116884159	0.0175517	BA-exvivo_rh_area_BA4p
ENSG00000187164	SHTN1	10:116884159	0.0142175	IDP_dMRI_TBSS_OD_Anterior_corona_radiata_L
ENSG00000187164	SHTN1	10:116936755	0.187028	Precentral.SA
ENSG00000187164	SHTN1	10:116936755	0.0285895	aparc-pial_rh_area_precentral
ENSG00000187164	SHTN1	10:116884159	0.0653127	aseg_lh_volume_Putamen
ENSG00000187164	SHTN1	10:116884159	0.0373364	aseg_rh_volume_Putamen
ENSG00000187164	SHTN1	10:116936755	0.135417	Precuneus.SA
ENSG00000187164	SHTN1	10:116884159	0.04846	Putamen
ENSG00000187164	SHTN1	10:116884159	0.102615	IDP_T1_FIRST_right_putamen_volume
ENSG00000187164	SHTN1	10:116884159	0.11099	IDP_T1_FAST_ROIs_R_insular_cortex
ENSG00000187164	SHTN1	10:116936755	0.0116486	aparc-Desikan_rh_area_bankssts
ENSG00000187164	SHTN1	10:116936755	0.0116428	BA-exvivo_rh_volume_BA4p
ENSG00000187164	SHTN1	10:116936755	0.014549	aparc-DKTatlas_rh_volume_precentral
ENSG00000197728	RPS26	12:56007301	0.027946	TotalSurfaceArea
ENSG00000197728	RPS26	12:56049558	0.0212837	EA2022
ENSG00000203791	EEF1AKMT2	10:124624817	0.0106983	wg_rh_intensity-contrast_pericalcarine
ENSG00000203791	EEF1AKMT2	10:124747710	0.0142828	IsthmusCingulate.TH
ENSG00000205611	LINC01597	20:30363109	0.0101203	ThalamNuclei_lh_volume_VM
ENSG00000205611	LINC01597	20:30363109	0.154266	ThalamNuclei_lh_volume_CM
ENSG00000213676	ATF6B	6:32108722	0.394125	Neuroticism
ENSG00000214401	KANSL1-AS1	17:45948522	0.995843	ADHD2022
ENSG00000224969	ENSG00000224969	1:999842	0.0324799	aseg_lh_volume_Putamen
ENSG00000225393	ENSG00000225393	X:155171325	0.0112005	aparc-DKTatlas_lh_area_pericalcarine
ENSG00000225393	ENSG00000225393	X:155171325	0.0141311	IDP_T1_FAST_ROIs_L_intracalc_cortex
ENSG00000229043	ZFAND2A-DT	7:1177804	0.0203342	rfMRI_connectivity_ICA100_edge_668
ENSG00000235173	HGH1	8:143790241	0.0543656	SCZ2022
ENSG00000245832	MIR4300HG	11:82721092	0.0100553	IDP_dMRI_ProbtrackX_ICVF_ifo_r
ENSG00000262202	ENSG00000262202	17:19275579	0.0281097	SCZ2022
ENSG00000267198	ENSG00000267198	17:45743303	0.0594194	ADHD2022
ENSG00000273611	ZNHIT3	17:36486677	0.0361526	Intelligence
ENSG00000284606	ENSG00000284606	8:8723898	0.0262309	rfMRI_connectivity_ICA100_edge_382
ENSG00000285907	ENSG00000285907	9:89605006	0.0454412	EA2022
ENSG00000286575	ENSG00000286575	10:103279822	0.494453	ADHD2022
ENSG00000286619	ENSG00000286619	1:205813590	0.079562	wg_lh_intensity-contrast_precuneus
ENSG00000286619	ENSG00000286619	1:205813590	0.0519375	wg_rh_intensity-contrast_middletemporal
ENSG00000286619	ENSG00000286619	1:205813590	0.033588	wg_lh_intensity-contrast_superiorparietal
ENSG00000286619	ENSG00000286619	1:205813590	0.0148927	wg_lh_intensity-contrast_parsopercularis
ENSG00000286619	ENSG00000286619	1:205813590	0.0328691	wg_rh_intensity-contrast_bankssts
ENSG00000286619	ENSG00000286619	1:205813590	0.051736	wg_lh_intensity-contrast_inferiorparietal
ENSG00000286619	ENSG00000286619	1:205813590	0.08598	wg_rh_intensity-contrast_superiorparietal
ENSG00000286619	ENSG00000286619	1:205813590	0.104622	wg_lh_intensity-contrast_fusiform
ENSG00000286619	ENSG00000286619	1:205813590	0.10003	wg_lh_intensity-contrast_middletemporal
ENSG00000286619	ENSG00000286619	1:205813590	0.060611	wg_lh_intensity-contrast_insula
ENSG00000286619	ENSG00000286619	1:205813590	0.0465199	wg_rh_intensity-contrast_inferiorparietal
ENSG00000286619	ENSG00000286619	1:205820154	0.089042	ThalamNuclei_lh_volume_PuM
ENSG00000286619	ENSG00000286619	1:205813590	0.0954085	wg_rh_intensity-contrast_supramarginal
ENSG00000286619	ENSG00000286619	1:205820154	0.069049	ThalamNuclei_rh_volume_PuM
ENSG00000286619	ENSG00000286619	1:205813590	0.0516035	wg_rh_intensity-contrast_precuneus
ENSG00000286619	ENSG00000286619	1:205820154	0.109938	IDP_T1_FAST_ROIs_R_thalamus
ENSG00000287222	ENSG00000287222	8:143790241	0.0562496	SCZ2022
ENSG00000288722	F8A1	X:155171325	0.0131915	aparc-pial_rh_area_lateraloccipital
ENSG00000288722	F8A1	X:155171325	0.014495	IDP_T1_FAST_ROIs_L_intracalc_cortex

### Sheet: B. VPA
feature_id	gene_name	SNP_ID	CLPP	Pheno2
ENSG00000011590	ZBTB32	19:35738053	0.128231	aparc-a2009s_rh_thickness_G+S-transv-frontopol
ENSG00000011590	ZBTB32	19:35738053	0.0389461	IDP_dMRI_TBSS_L1_Posterior_limb_of_internal_capsule_L
ENSG00000011590	ZBTB32	19:35738053	0.0547187	wg_rh_intensity-contrast_paracentral
ENSG00000011590	ZBTB32	19:35738053	0.0163853	aparc-Desikan_rh_thickness_GlobalMeanThickness
ENSG00000011590	ZBTB32	19:35738053	0.121601	aparc-DKTatlas_lh_thickness_superiorfrontal
ENSG00000011590	ZBTB32	19:35713788	0.0211	wg_lh_intensity-contrast_pericalcarine
ENSG00000011590	ZBTB32	19:35738053	0.0401398	IDP_dMRI_TBSS_L1_Posterior_limb_of_internal_capsule_R
ENSG00000011590	ZBTB32	19:35738053	0.0349992	IDP_dMRI_TBSS_L1_Cerebral_peduncle_R
ENSG00000011590	ZBTB32	19:35738053	0.0154463	IDP_dMRI_TBSS_L1_Cerebral_peduncle_L
ENSG00000011590	ZBTB32	19:35738053	0.0212776	IDP_dMRI_TBSS_FA_Cerebral_peduncle_L
ENSG00000011590	ZBTB32	19:35717791	0.0318044	aparc-Desikan_rh_thickness_paracentral
ENSG00000011590	ZBTB32	19:35738053	0.406348	IDP_dMRI_ProbtrackX_FA_cst_r
ENSG00000011590	ZBTB32	19:35738053	0.0532025	IDP_dMRI_TBSS_FA_Cerebral_peduncle_R
ENSG00000011590	ZBTB32	19:35738053	0.239863	aparc-Desikan_lh_thickness_frontalpole
ENSG00000011590	ZBTB32	19:35738053	0.0479244	wg_rh_intensity-contrast_lingual
ENSG00000011590	ZBTB32	19:35738053	0.033638	wg_rh_intensity-contrast_cuneus
ENSG00000011590	ZBTB32	19:35738053	0.0865218	aparc-a2009s_lh_thickness_G-front-sup
ENSG00000011590	ZBTB32	19:35740745	0.0509829	IDP_dMRI_ProbtrackX_OD_fma
ENSG00000011590	ZBTB32	19:35738053	0.10486	aparc-Desikan_lh_thickness_superiorfrontal
ENSG00000011590	ZBTB32	19:35738053	0.0867709	IDP_dMRI_TBSS_OD_Posterior_limb_of_internal_capsule_R
ENSG00000011590	ZBTB32	19:35738053	0.329629	IDP_dMRI_ProbtrackX_OD_cst_r
ENSG00000011590	ZBTB32	19:35738053	0.0383861	wg_rh_intensity-contrast_pericalcarine
ENSG00000011590	ZBTB32	19:35738053	0.0186676	aparc-a2009s_rh_thickness_G-front-sup
ENSG00000011590	ZBTB32	19:35738053	0.086609	IDP_dMRI_TBSS_L2_Posterior_limb_of_internal_capsule_R
ENSG00000011590	ZBTB32	19:35738053	0.0748748	aparc-a2009s_lh_thickness_G-front-middle
ENSG00000011590	ZBTB32	19:35738053	0.0546998	IDP_dMRI_TBSS_OD_Posterior_limb_of_internal_capsule_L
ENSG00000011590	ZBTB32	19:35738053	0.0639885	IDP_dMRI_TBSS_MO_Posterior_limb_of_internal_capsule_L
ENSG00000011590	ZBTB32	19:35738053	0.073834	IDP_dMRI_TBSS_OD_Cerebral_peduncle_R
ENSG00000011590	ZBTB32	19:35738053	0.0778121	IDP_dMRI_ProbtrackX_OD_ml_r
ENSG00000011590	ZBTB32	19:35738053	0.0791747	IDP_dMRI_ProbtrackX_MO_ml_r
ENSG00000011590	ZBTB32	19:35738053	0.132191	aparc-a2009s_lh_thickness_G+S-transv-frontopol
ENSG00000011590	ZBTB32	19:35738053	0.0186517	aseg_rh_volume_Cortex
ENSG00000011590	ZBTB32	19:35738053	0.148764	IDP_dMRI_TBSS_L2_Posterior_limb_of_internal_capsule_L
ENSG00000011590	ZBTB32	19:35738053	0.0544097	aparc-a2009s_rh_thickness_S-front-middle
ENSG00000011590	ZBTB32	19:35738053	0.051732	IDP_dMRI_ProbtrackX_FA_atr_r
ENSG00000011590	ZBTB32	19:35738053	0.0598899	wg_lh_intensity-contrast_lateraloccipital
ENSG00000011590	ZBTB32	19:35738053	0.0341251	aparc-DKTatlas_rh_thickness_rostralmiddlefrontal
ENSG00000011590	ZBTB32	19:35713788	0.0224211	aparc-a2009s_rh_thickness_S-front-sup
ENSG00000011590	ZBTB32	19:35738053	0.0302951	IDP_dMRI_TBSS_OD_Cerebral_peduncle_L
ENSG00000011590	ZBTB32	19:35738053	0.0363438	aparc-a2009s_rh_thickness_G-front-middle
ENSG00000011590	ZBTB32	19:35738053	0.0250416	aparc-Desikan_rh_thickness_superiorfrontal
ENSG00000011590	ZBTB32	19:35738053	0.0253594	wg_lh_intensity-contrast_cuneus
ENSG00000011590	ZBTB32	19:35738053	0.0369572	aparc-DKTatlas_rh_thickness_superiorfrontal
ENSG00000011590	ZBTB32	19:35740745	0.0211535	EA2022
ENSG00000011590	ZBTB32	19:35717791	0.0316159	aparc-DKTatlas_rh_thickness_paracentral
ENSG00000011590	ZBTB32	19:35738053	0.0483059	aparc-Desikan_rh_thickness_rostralmiddlefrontal
ENSG00000065361	ERBB3	12:56080595	0.0324166	EA2022
ENSG00000073969	NSF	17:46333002	0.20193	ThalamNuclei_lh_volume_LD
ENSG00000073969	NSF	17:46541752	0.0344762	aparc-a2009s_rh_area_S-oc-temp-med+Lingual
ENSG00000095485	CWF19L1	10:100164661	0.0501734	Intelligence
ENSG00000100106	TRIOBP	22:37788844	0.0200036	IDP_dMRI_ProbtrackX_ISOVF_ilf_l
ENSG00000100106	TRIOBP	22:37788844	0.0274939	IDP_dMRI_ProbtrackX_ISOVF_slf_l
ENSG00000101019	UQCC1	20:35339203	0.01267	AmygNuclei_rh_volume_Lateral-nucleus
ENSG00000101019	UQCC1	20:35339203	0.0117093	AmygNuclei_lh_volume_Anterior-amygdaloid-area-AAA
ENSG00000101019	UQCC1	20:35339203	0.0100419	AmygNuclei_lh_volume_Whole-amygdala
ENSG00000101019	UQCC1	20:35339203	0.0113773	AmygNuclei_lh_volume_Lateral-nucleus
ENSG00000101019	UQCC1	20:35339203	0.0116654	IDP_dMRI_TBSS_ISOVF_Superior_corona_radiata_R
ENSG00000103642	LACTB	15:63164108	0.0158157	ThalamNuclei_rh_volume_Whole-thalamus
ENSG00000103642	LACTB	15:63164108	0.0160392	aseg_rh_volume_Thalamus-Proper
ENSG00000104442	ARMC1	8:65613630	0.0115112	EA2022
ENSG00000113318	MSH3	5:80654962	0.0490259	LateralOccipital.TH
ENSG00000113318	MSH3	5:80654962	0.113009	aparc-a2009s_rh_thickness_S-oc-middle+Lunatus
ENSG00000119121	TRPM6	9:74778773	0.0349089	SCZ2022
ENSG00000119760	SUPT7L	2:26926390	0.0145739	aparc-Desikan_rh_thickness_posteriorcingulate
ENSG00000119760	SUPT7L	2:26926390	0.0244845	AverageThickness
ENSG00000119760	SUPT7L	2:26926390	0.0164946	IsthmusCingulate.TH
ENSG00000126267	COX6B1	19:35738053	0.0186777	aparc-Desikan_rh_thickness_GlobalMeanThickness
ENSG00000126267	COX6B1	19:35738053	0.0332712	IDP_dMRI_TBSS_L1_Cerebral_peduncle_R
ENSG00000126267	COX6B1	19:35738053	0.0552008	wg_rh_intensity-contrast_paracentral
ENSG00000126267	COX6B1	19:35738053	0.332901	IDP_dMRI_ProbtrackX_OD_cst_r
ENSG00000126267	COX6B1	19:35738053	0.0229095	IDP_dMRI_TBSS_FA_Cerebral_peduncle_L
ENSG00000126267	COX6B1	19:35740745	0.0304742	EA2022
ENSG00000126267	COX6B1	19:35713788	0.0205726	wg_lh_intensity-contrast_pericalcarine
ENSG00000126267	COX6B1	19:35738053	0.0851716	IDP_dMRI_TBSS_OD_Posterior_limb_of_internal_capsule_R
ENSG00000126267	COX6B1	19:35738053	0.0166678	IDP_dMRI_TBSS_L1_Cerebral_peduncle_L
ENSG00000126267	COX6B1	19:35738053	0.0926607	aparc-a2009s_lh_thickness_G-front-sup
ENSG00000126267	COX6B1	19:35738053	0.0403184	IDP_dMRI_TBSS_L1_Posterior_limb_of_internal_capsule_L
ENSG00000126267	COX6B1	19:35738053	0.253601	aparc-Desikan_lh_thickness_frontalpole
ENSG00000126267	COX6B1	19:35738053	0.0553425	wg_lh_intensity-contrast_lateraloccipital
ENSG00000126267	COX6B1	19:35738053	0.0481485	aparc-Desikan_rh_thickness_rostralmiddlefrontal
ENSG00000126267	COX6B1	19:35738053	0.0332756	wg_rh_intensity-contrast_cuneus
ENSG00000126267	COX6B1	19:35738053	0.0835358	IDP_dMRI_TBSS_L2_Posterior_limb_of_internal_capsule_R
ENSG00000126267	COX6B1	19:35738053	0.0640713	IDP_dMRI_TBSS_MO_Posterior_limb_of_internal_capsule_L
ENSG00000126267	COX6B1	19:35738053	0.0391645	IDP_dMRI_TBSS_L1_Posterior_limb_of_internal_capsule_R
ENSG00000126267	COX6B1	19:35738053	0.0583353	IDP_dMRI_TBSS_OD_Posterior_limb_of_internal_capsule_L
ENSG00000126267	COX6B1	19:35740745	0.0492042	IDP_dMRI_ProbtrackX_OD_fma
ENSG00000126267	COX6B1	19:35738053	0.0466228	wg_rh_intensity-contrast_lingual
ENSG00000126267	COX6B1	19:35738053	0.07708	IDP_dMRI_ProbtrackX_MO_ml_r
ENSG00000126267	COX6B1	19:35738053	0.142375	aparc-a2009s_lh_thickness_G+S-transv-frontopol
ENSG00000126267	COX6B1	19:35738053	0.0315122	IDP_dMRI_TBSS_OD_Cerebral_peduncle_L
ENSG00000126267	COX6B1	19:35738053	0.145014	IDP_dMRI_TBSS_L2_Posterior_limb_of_internal_capsule_L
ENSG00000126267	COX6B1	19:35717791	0.0303807	aparc-Desikan_rh_thickness_paracentral
ENSG00000126267	COX6B1	19:35738053	0.0541486	aparc-a2009s_rh_thickness_S-front-middle
ENSG00000126267	COX6B1	19:35738053	0.403024	IDP_dMRI_ProbtrackX_FA_cst_r
ENSG00000126267	COX6B1	19:35738053	0.0201016	aseg_rh_volume_Cortex
ENSG00000126267	COX6B1	19:35738053	0.0384404	wg_rh_intensity-contrast_pericalcarine
ENSG00000126267	COX6B1	19:35738053	0.0688841	IDP_dMRI_TBSS_OD_Cerebral_peduncle_R
ENSG00000126267	COX6B1	19:35738053	0.133128	aparc-a2009s_rh_thickness_G+S-transv-frontopol
ENSG00000126267	COX6B1	19:35713788	0.0231748	aparc-a2009s_rh_thickness_S-front-sup
ENSG00000126267	COX6B1	19:35738053	0.0376909	aparc-a2009s_rh_thickness_G-front-middle
ENSG00000126267	COX6B1	19:35738053	0.062021	IDP_dMRI_ProbtrackX_FA_atr_r
ENSG00000126267	COX6B1	19:35717791	0.0303799	aparc-DKTatlas_rh_thickness_paracentral
ENSG00000126267	COX6B1	19:35738053	0.0251892	wg_lh_intensity-contrast_cuneus
ENSG00000126267	COX6B1	19:35738053	0.0394812	aparc-DKTatlas_rh_thickness_superiorfrontal
ENSG00000137824	RMDN3	15:40616498	0.0112119	wg_rh_intensity-contrast_superiorfrontal
ENSG00000137824	RMDN3	15:40739488	0.0165803	wg_lh_intensity-contrast_middletemporal
ENSG00000137824	RMDN3	15:40739488	0.0324633	wg_lh_intensity-contrast_postcentral
ENSG00000137824	RMDN3	15:40739488	0.015852	wg_lh_intensity-contrast_parsopercularis
ENSG00000137824	RMDN3	15:40739488	0.0249394	wg_lh_intensity-contrast_superiorfrontal
ENSG00000137824	RMDN3	15:40739488	0.0110926	wg_lh_intensity-contrast_frontalpole
ENSG00000137824	RMDN3	15:40739488	0.0123445	wg_lh_intensity-contrast_superiorparietal
ENSG00000137824	RMDN3	15:40739488	0.0225813	wg_lh_intensity-contrast_inferiorparietal
ENSG00000138030	KHK	2:26917020	0.0182902	IsthmusCingulate.TH
ENSG00000138175	ARL3	10:102610905	0.0110874	aseg_global_volume_CC-Posterior
ENSG00000138381	ASNSD1	2:189799912	0.0105984	wg_rh_intensity-contrast_postcentral
ENSG00000138381	ASNSD1	2:189799912	0.0161939	wg_lh_intensity-contrast_entorhinal
ENSG00000138381	ASNSD1	2:189799912	0.0120786	wg_lh_intensity-contrast_precuneus
ENSG00000138381	ASNSD1	2:189799912	0.0103493	wg_lh_intensity-contrast_superiorparietal
ENSG00000138381	ASNSD1	2:189799912	0.0170939	IDP_T1_FAST_ROIs_L_putamen
ENSG00000142089	IFITM3	11:320394	0.342997	rfMRI_amplitudes_ICA100_node_31
ENSG00000153822	KCNJ16	17:71112612	0.0100273	aparc-DKTatlas_rh_volume_lateralorbitofrontal
ENSG00000153822	KCNJ16	17:71112612	0.0136012	aparc-DKTatlas_rh_area_lateralorbitofrontal
ENSG00000157851	DPYSL5	2:26942334	0.0164563	aparc-Desikan_rh_thickness_posteriorcingulate
ENSG00000158406	H4C8	6:26285639	0.0288439	IDP_dMRI_TBSS_L2_Genu_of_corpus_callosum
ENSG00000162877	PM20D1	1:205820154	0.0673445	ThalamNuclei_lh_volume_PuM
ENSG00000162877	PM20D1	1:205813590	0.011745	wg_lh_intensity-contrast_superiorfrontal
ENSG00000162877	PM20D1	1:205813590	0.062193	wg_lh_intensity-contrast_middletemporal
ENSG00000162877	PM20D1	1:205813590	0.0221182	wg_rh_intensity-contrast_bankssts
ENSG00000162877	PM20D1	1:205813590	0.0610055	wg_rh_intensity-contrast_superiorparietal
ENSG00000162877	PM20D1	1:205813590	0.0626653	wg_lh_intensity-contrast_fusiform
ENSG00000162877	PM20D1	1:205813590	0.0656247	wg_rh_intensity-contrast_supramarginal
ENSG00000162877	PM20D1	1:205813590	0.0369569	wg_lh_intensity-contrast_inferiorparietal
ENSG00000162877	PM20D1	1:205813590	0.0229196	wg_lh_intensity-contrast_superiorparietal
ENSG00000162877	PM20D1	1:205813590	0.034714	wg_rh_intensity-contrast_inferiorparietal
ENSG00000162877	PM20D1	1:205813590	0.0286932	wg_lh_intensity-contrast_insula
ENSG00000162877	PM20D1	1:205813590	0.053804	wg_lh_intensity-contrast_precuneus
ENSG00000162877	PM20D1	1:205813590	0.0365951	wg_rh_intensity-contrast_precuneus
ENSG00000162877	PM20D1	1:205813590	0.0494636	ThalamNuclei_rh_volume_PuM
ENSG00000162877	PM20D1	1:205813590	0.0362087	wg_rh_intensity-contrast_middletemporal
ENSG00000162877	PM20D1	1:205820154	0.056552	IDP_T1_FAST_ROIs_R_thalamus
ENSG00000165879	FRAT1	10:97209026	0.0114013	ThalamNuclei_lh_volume_CM
ENSG00000166275	BORCS7	10:102852007	0.0168757	SCZ2021
ENSG00000167553	TUBA1C	12:49125402	0.037709	ThalamNuclei_rh_volume_VA
ENSG00000167553	TUBA1C	12:49125402	0.010225	IDP_dMRI_TBSS_MO_Retrolenticular_part_of_internal_capsule_R
ENSG00000168813	ZNF507	19:32339355	0.0130709	Neuroticism
ENSG00000170175	CHRNB1	17:7468613	0.117761	aparc-DKTatlas_lh_area_paracentral
ENSG00000171103	TRMT61B	2:28812983	0.0214853	EA2022
ENSG00000173402	DAG1	3:49483685	0.0201866	IDP_dMRI_TBSS_FA_Cingulum_cingulate_gyrus_L
ENSG00000173402	DAG1	3:49483685	0.0205751	IDP_dMRI_TBSS_L2_Cingulum_cingulate_gyrus_L
ENSG00000173402	DAG1	3:49483685	0.0183356	IDP_dMRI_TBSS_L2_Cingulum_cingulate_gyrus_R
ENSG00000173402	DAG1	3:49483685	0.0200365	IDP_dMRI_TBSS_FA_Cingulum_cingulate_gyrus_R
ENSG00000173402	DAG1	3:49483685	0.0182391	IDP_dMRI_ProbtrackX_L2_cgc_l
ENSG00000178381	ZFAND2A	7:1177804	0.020531	rfMRI_connectivity_ICA100_edge_668
ENSG00000184194	GPR173	X:53128867	0.0844318	IDP_SWI_T2star_right_pallidum
ENSG00000184647	PRSS55	8:10464371	0.0798403	aparc-pial_lh_area_posteriorcingulate
ENSG00000184647	PRSS55	8:10464371	0.221562	aparc-DKTatlas_lh_area_posteriorcingulate
ENSG00000185973	TMLHE	X:155422319	0.0103175	BA-exvivo_lh_volume_MT
ENSG00000185973	TMLHE	X:155422319	0.0102146	aparc-DKTatlas_rh_area_pericalcarine
ENSG00000185973	TMLHE	X:155422319	0.0122897	IDP_T1_FAST_ROIs_L_intracalc_cortex
ENSG00000185973	TMLHE	X:155422319	0.010043	aparc-a2009s_rh_volume_S-calcarine
ENSG00000185973	TMLHE	X:155422319	0.0108266	BA-exvivo_rh_area_V1
ENSG00000187164	SHTN1	10:116992739	0.052592	Insula.SA
ENSG00000187164	SHTN1	10:116917453	0.0127072	aparc-a2009s_rh_area_S-central
ENSG00000187164	SHTN1	10:116917453	0.0104176	aparc-DKTatlas_rh_volume_insula
ENSG00000187164	SHTN1	10:116992739	0.0171772	aseg_lh_volume_Putamen
ENSG00000187164	SHTN1	10:116917453	0.0228028	aparc-DKTatlas_lh_area_insula
ENSG00000187164	SHTN1	10:116917453	0.0102682	BA-exvivo_rh_area_BA4p
ENSG00000187164	SHTN1	10:116992739	0.0122666	Precuneus.SA
ENSG00000187164	SHTN1	10:116992739	0.0203362	IDP_dMRI_TBSS_MO_Cingulum_cingulate_gyrus_R
ENSG00000187164	SHTN1	10:116917453	0.0109573	aparc-a2009s_rh_volume_S-central
ENSG00000187164	SHTN1	10:116992739	0.0279331	IDP_dMRI_TBSS_OD_Splenium_of_corpus_callosum
ENSG00000187164	SHTN1	10:116992739	0.0123827	BA-exvivo_rh_volume_BA4p
ENSG00000187164	SHTN1	10:116992739	0.0109361	aparc-Desikan_rh_area_bankssts
ENSG00000187164	SHTN1	10:116992739	0.0113276	aparc-Desikan_rh_volume_bankssts
ENSG00000187164	SHTN1	10:116992739	0.0203308	aparc-DKTatlas_rh_volume_precentral
ENSG00000187164	SHTN1	10:116992739	0.0185948	IDP_dMRI_TBSS_OD_Cingulum_cingulate_gyrus_R
ENSG00000187164	SHTN1	10:116992739	0.0304294	Putamen
ENSG00000187164	SHTN1	10:116992739	0.0165634	aparc-pial_rh_area_precentral
ENSG00000187164	SHTN1	10:116933187	0.0213157	IDP_dMRI_TBSS_OD_Cingulum_cingulate_gyrus_L
ENSG00000187164	SHTN1	10:116917453	0.0216853	IDP_T1_FAST_ROIs_R_insular_cortex
ENSG00000187164	SHTN1	10:116992739	0.0225327	aseg_rh_volume_Putamen
ENSG00000187164	SHTN1	10:116992739	0.0181767	IDP_dMRI_TBSS_FA_Cingulum_cingulate_gyrus_R
ENSG00000196459	TRAPPC2	X:13798473	0.987389	IDP_T2_FLAIR_BIANCA_WMH_volume
ENSG00000197728	RPS26	12:56049558	0.0162102	EA2022
ENSG00000197728	RPS26	12:56007301	0.0270717	TotalSurfaceArea
ENSG00000198467	TPM2	9:35704901	0.0107609	IDP_dMRI_TBSS_ICVF_Tapetum_R
ENSG00000204991	SPIRE2	16:89776495	0.225632	IDP_dMRI_TBSS_MO_Retrolenticular_part_of_internal_capsule_R
ENSG00000204991	SPIRE2	16:89864248	0.0482755	IDP_dMRI_TBSS_OD_Retrolenticular_part_of_internal_capsule_L
ENSG00000204991	SPIRE2	16:89864248	0.0404606	IDP_dMRI_TBSS_L1_Retrolenticular_part_of_internal_capsule_L
ENSG00000204991	SPIRE2	16:89864248	0.010131	IDP_dMRI_TBSS_MO_Retrolenticular_part_of_internal_capsule_L
ENSG00000205611	LINC01597	20:30363109	0.14339	ThalamNuclei_lh_volume_CM
ENSG00000213672	NCKIPSD	3:48685869	0.0222114	IDP_dMRI_TBSS_ISOVF_Posterior_thalamic_radiation_L
ENSG00000221968	FADS3	11:61842278	0.0126585	aseg_lh_volume_Cerebellum-Cortex
ENSG00000225393	ENSG00000225393	X:155422319	0.0106387	BA-exvivo_lh_volume_MT
ENSG00000225393	ENSG00000225393	X:155422319	0.011076	BA-exvivo_rh_area_V1
ENSG00000225393	ENSG00000225393	X:155422319	0.0104087	aparc-DKTatlas_rh_area_pericalcarine
ENSG00000225393	ENSG00000225393	X:155422319	0.0118156	IDP_T1_FAST_ROIs_L_intracalc_cortex
ENSG00000225393	ENSG00000225393	X:155422319	0.0106299	aparc-a2009s_rh_volume_S-calcarine
ENSG00000225399	ENSG00000225399	3:49483685	0.0127444	IDP_dMRI_TBSS_FA_Cingulum_cingulate_gyrus_R
ENSG00000228696	ARL17B	17:46788237	0.0104931	IDP_dMRI_TBSS_ICVF_Retrolenticular_part_of_internal_capsule_R
ENSG00000228696	ARL17B	17:46788237	0.0228196	ThalamNuclei_lh_volume_Pc
ENSG00000228696	ARL17B	17:46784981	0.0319328	SuperiorTemporal.TH
ENSG00000228696	ARL17B	17:46788237	0.0131462	ThalamNuclei_rh_volume_Pf
ENSG00000228696	ARL17B	17:46784981	0.0327217	TotalSurfaceArea
ENSG00000229043	ZFAND2A-DT	7:1176802	0.0238247	rfMRI_connectivity_ICA100_edge_668
ENSG00000238083	LRRC37A2	17:46839425	0.0116455	ADHD2022
ENSG00000245832	MIR4300HG	11:82721092	0.0103762	IDP_dMRI_ProbtrackX_ICVF_ifo_r
ENSG00000253251	SHLD3	5:65701974	0.0113538	Brainstem_global_volume_Pons
ENSG00000267246	ENSG00000267246	17:45846971	0.0158547	AverageThickness
ENSG00000270154	ENSG00000270154	8:11970691	0.0333123	SuperiorTemporal.SA
ENSG00000285907	ENSG00000285907	9:89605006	0.0448618	EA2022
ENSG00000286619	ENSG00000286619	1:205790067	0.0295799	wg_rh_intensity-contrast_supramarginal
ENSG00000286619	ENSG00000286619	1:205805769	0.0191142	IDP_T1_FAST_ROIs_R_thalamus
ENSG00000286619	ENSG00000286619	1:205790067	0.0242666	ThalamNuclei_rh_volume_PuM
ENSG00000286619	ENSG00000286619	1:205790067	0.0218862	wg_rh_intensity-contrast_precuneus
ENSG00000286619	ENSG00000286619	1:205790067	0.0246821	wg_rh_intensity-contrast_bankssts
ENSG00000286619	ENSG00000286619	1:205790067	0.028581	wg_lh_intensity-contrast_insula
ENSG00000286619	ENSG00000286619	1:205790067	0.0285727	wg_lh_intensity-contrast_superiorparietal
ENSG00000286619	ENSG00000286619	1:205805711	0.0228673	wg_rh_intensity-contrast_middletemporal
ENSG00000286619	ENSG00000286619	1:205790067	0.0384141	wg_rh_intensity-contrast_inferiorparietal
ENSG00000286619	ENSG00000286619	1:205805769	0.0375758	wg_lh_intensity-contrast_fusiform
ENSG00000286619	ENSG00000286619	1:205805711	0.0257813	wg_lh_intensity-contrast_precuneus
ENSG00000286619	ENSG00000286619	1:205790067	0.0324652	wg_lh_intensity-contrast_inferiorparietal
ENSG00000286619	ENSG00000286619	1:205790067	0.0327488	wg_rh_intensity-contrast_superiorparietal
ENSG00000286619	ENSG00000286619	1:205790067	0.0324632	ThalamNuclei_lh_volume_PuM
ENSG00000286619	ENSG00000286619	1:205790067	0.0114148	wg_lh_intensity-contrast_parsopercularis
ENSG00000286619	ENSG00000286619	1:205790067	0.030752	wg_lh_intensity-contrast_middletemporal
ENSG00000287222	ENSG00000287222	8:143790241	0.0546948	SCZ2022

### Sheet: C. LiCl
feature_id	gene_name	SNP_ID	CLPP	Pheno2
ENSG00000011590	ZBTB32	19:35738053	0.0278543	wg_lh_intensity-contrast_cuneus
ENSG00000011590	ZBTB32	19:35738053	0.0436694	IDP_dMRI_TBSS_L1_Cerebral_peduncle_R
ENSG00000011590	ZBTB32	19:35738053	0.0190962	IDP_dMRI_TBSS_L1_Cerebral_peduncle_L
ENSG00000011590	ZBTB32	19:35738053	0.0560551	wg_rh_intensity-contrast_paracentral
ENSG00000011590	ZBTB32	19:35738053	0.0867416	aparc-a2009s_lh_thickness_G-front-sup
ENSG00000011590	ZBTB32	19:35738053	0.0229964	IDP_dMRI_TBSS_FA_Cerebral_peduncle_L
ENSG00000011590	ZBTB32	19:35738053	0.0422034	IDP_dMRI_TBSS_L1_Posterior_limb_of_internal_capsule_R
ENSG00000011590	ZBTB32	19:35738053	0.0410057	IDP_dMRI_TBSS_L1_Posterior_limb_of_internal_capsule_L
ENSG00000011590	ZBTB32	19:35738053	0.0186683	aparc-Desikan_rh_thickness_GlobalMeanThickness
ENSG00000011590	ZBTB32	19:35738053	0.329962	IDP_dMRI_ProbtrackX_OD_cst_r
ENSG00000011590	ZBTB32	19:35717791	0.031083	aparc-Desikan_rh_thickness_paracentral
ENSG00000011590	ZBTB32	19:35738053	0.245372	aparc-Desikan_lh_thickness_frontalpole
ENSG00000011590	ZBTB32	19:35738053	0.0345918	wg_rh_intensity-contrast_cuneus
ENSG00000011590	ZBTB32	19:35738053	0.074965	aparc-a2009s_lh_thickness_G-front-middle
ENSG00000011590	ZBTB32	19:35740745	0.0539182	IDP_dMRI_ProbtrackX_OD_fma
ENSG00000011590	ZBTB32	19:35738053	0.121961	aparc-DKTatlas_lh_thickness_superiorfrontal
ENSG00000011590	ZBTB32	19:35713788	0.021737	wg_lh_intensity-contrast_pericalcarine
ENSG00000011590	ZBTB32	19:35738053	0.10547	aparc-Desikan_lh_thickness_superiorfrontal
ENSG00000011590	ZBTB32	19:35738053	0.0606501	IDP_dMRI_ProbtrackX_FA_atr_r
ENSG00000011590	ZBTB32	19:35738053	0.0188204	aparc-a2009s_rh_thickness_G-front-sup
ENSG00000011590	ZBTB32	19:35738053	0.126133	aparc-a2009s_rh_thickness_G+S-transv-frontopol
ENSG00000011590	ZBTB32	19:35738053	0.0406333	wg_rh_intensity-contrast_pericalcarine
ENSG00000011590	ZBTB32	19:35738053	0.0503271	wg_rh_intensity-contrast_lingual
ENSG00000011590	ZBTB32	19:35738053	0.0751776	IDP_dMRI_ProbtrackX_MO_ml_r
ENSG00000011590	ZBTB32	19:35738053	0.401246	IDP_dMRI_ProbtrackX_FA_cst_r
ENSG00000011590	ZBTB32	19:35738053	0.0485778	aparc-Desikan_rh_thickness_rostralmiddlefrontal
ENSG00000011590	ZBTB32	19:35738053	0.0228174	aparc-a2009s_rh_thickness_S-front-sup
ENSG00000011590	ZBTB32	19:35738053	0.0239223	aseg_rh_volume_Cortex
ENSG00000011590	ZBTB32	19:35738053	0.0651804	IDP_dMRI_TBSS_MO_Posterior_limb_of_internal_capsule_L
ENSG00000011590	ZBTB32	19:35738053	0.0605884	wg_lh_intensity-contrast_lateraloccipital
ENSG00000011590	ZBTB32	19:35738053	0.0881081	IDP_dMRI_TBSS_L2_Posterior_limb_of_internal_capsule_R
ENSG00000011590	ZBTB32	19:35738053	0.0786714	IDP_dMRI_ProbtrackX_OD_ml_r
ENSG00000011590	ZBTB32	19:35738053	0.0317607	IDP_dMRI_TBSS_OD_Cerebral_peduncle_L
ENSG00000011590	ZBTB32	19:35738053	0.14863	IDP_dMRI_TBSS_L2_Posterior_limb_of_internal_capsule_L
ENSG00000011590	ZBTB32	19:35738053	0.0594457	IDP_dMRI_TBSS_FA_Cerebral_peduncle_R
ENSG00000011590	ZBTB32	19:35738053	0.0825066	IDP_dMRI_TBSS_OD_Cerebral_peduncle_R
ENSG00000011590	ZBTB32	19:35738053	0.0347245	aparc-DKTatlas_rh_thickness_rostralmiddlefrontal
ENSG00000011590	ZBTB32	19:35738053	0.0256117	aparc-Desikan_rh_thickness_superiorfrontal
ENSG00000011590	ZBTB32	19:35738053	0.134934	aparc-a2009s_lh_thickness_G+S-transv-frontopol
ENSG00000011590	ZBTB32	19:35738053	0.0358719	aparc-a2009s_rh_thickness_G-front-middle
ENSG00000011590	ZBTB32	19:35738053	0.0377859	aparc-DKTatlas_rh_thickness_superiorfrontal
ENSG00000011590	ZBTB32	19:35738053	0.0556095	aparc-a2009s_rh_thickness_S-front-middle
ENSG00000011590	ZBTB32	19:35740745	0.0224159	EA2022
ENSG00000011590	ZBTB32	19:35717791	0.031079	aparc-DKTatlas_rh_thickness_paracentral
ENSG00000073969	NSF	17:46333002	0.161293	wg_lh_intensity-contrast_entorhinal
ENSG00000073969	NSF	17:46737518	0.0100027	aparc-a2009s_rh_volume_G-oc-temp-med-Parahip
ENSG00000073969	NSF	17:46333002	0.0169825	IDP_T1_FAST_ROIs_R_temp_fusif_cortex_post
ENSG00000100106	TRIOBP	22:37788844	0.0274356	IDP_dMRI_ProbtrackX_ISOVF_slf_l
ENSG00000100106	TRIOBP	22:37788844	0.0200848	IDP_dMRI_ProbtrackX_ISOVF_ilf_l
ENSG00000100106	TRIOBP	22:37788844	0.0113024	IDP_dMRI_ProbtrackX_ISOVF_str_r
ENSG00000101019	UQCC1	20:35339203	0.0123829	AmygNuclei_rh_volume_Lateral-nucleus
ENSG00000101019	UQCC1	20:35339203	0.0113674	AmygNuclei_lh_volume_Anterior-amygdaloid-area-AAA
ENSG00000101019	UQCC1	20:35339203	0.0110354	AmygNuclei_lh_volume_Lateral-nucleus
ENSG00000101019	UQCC1	20:35339203	0.0111055	IDP_dMRI_TBSS_ISOVF_Superior_corona_radiata_R
ENSG00000101109	STK4	20:45088127	0.0220931	IDP_dMRI_TBSS_OD_Superior_fronto-occipital_fasciculus_R
ENSG00000111877	MCM9	6:118963719	0.0170821	EA2022
ENSG00000113318	MSH3	5:80654962	0.0501178	LateralOccipital.TH
ENSG00000113318	MSH3	5:80654962	0.112071	aparc-a2009s_rh_thickness_S-oc-middle+Lunatus
ENSG00000119401	TRIM32	9:116481355	0.202339	aparc-DKTatlas_lh_area_parahippocampal
ENSG00000119401	TRIM32	9:116481355	0.0465684	HippSubfield_lh_volume_CA3-head
ENSG00000119401	TRIM32	9:116481355	0.338544	IDP_T1_FAST_ROIs_L_amygdala
ENSG00000119401	TRIM32	9:116481355	0.348557	aparc-pial_lh_area_parahippocampal
ENSG00000119401	TRIM32	9:116492446	0.257729	IDP_T1_FAST_ROIs_V_cerebellum_crus_II
ENSG00000119401	TRIM32	9:116492446	0.203859	AmygNuclei_lh_volume_Lateral-nucleus
ENSG00000119401	TRIM32	9:116481355	0.570389	aparc-Desikan_lh_area_parahippocampal
ENSG00000119401	TRIM32	9:116481355	0.577215	HippSubfield_lh_volume_CA1-head
ENSG00000119401	TRIM32	9:116481355	0.0150951	HippSubfield_rh_volume_CA4-head
ENSG00000119401	TRIM32	9:116481355	0.0607585	AmygNuclei_lh_volume_Basal-nucleus
ENSG00000119943	PYROXD2	10:98377943	0.0521748	wg_rh_intensity-contrast_frontalpole
ENSG00000128699	ORMDL1	2:189796390	0.0135581	IDP_T1_FAST_ROIs_L_ventral_striatum
ENSG00000128699	ORMDL1	2:189796390	0.0101696	wg_rh_intensity-contrast_lateralorbitofrontal
ENSG00000128699	ORMDL1	2:189796390	0.0201953	IDP_T1_FAST_ROIs_L_putamen
ENSG00000128699	ORMDL1	2:189796390	0.0190275	wg_rh_intensity-contrast_medialorbitofrontal
ENSG00000128699	ORMDL1	2:189796390	0.0118024	wg_lh_intensity-contrast_postcentral
ENSG00000142089	IFITM3	11:320394	0.343519	rfMRI_amplitudes_ICA100_node_31
ENSG00000142494	SLC47A1	17:19525674	0.018595	IDP_dMRI_ProbtrackX_ISOVF_ifo_r
ENSG00000142494	SLC47A1	17:19525674	0.0228104	IDP_dMRI_ProbtrackX_ISOVF_ilf_l
ENSG00000149541	B3GAT3	11:62604301	0.0138767	IDP_dMRI_ProbtrackX_MD_atr_r
ENSG00000153822	KCNJ16	17:70068267	0.0661501	IDP_T1_SIENAX_brain-normalised_volume
ENSG00000153822	KCNJ16	17:70068267	0.0658067	IDP_T1_SIENAX_brain-unnormalised_volume
ENSG00000153822	KCNJ16	17:70068267	0.0508981	IDP_T1_SIENAX_grey_unnormalised_volume
ENSG00000153822	KCNJ16	17:70068267	0.0471917	aseg_global_volume_BrainSegNotVentSurf
ENSG00000153822	KCNJ16	17:70068267	0.177949	aseg_global_volume_EstimatedTotalIntraCranial
ENSG00000153822	KCNJ16	17:70068267	0.0292192	aseg_global_volume_SupraTentorial
ENSG00000153822	KCNJ16	17:70068267	0.0792529	IDP_T1_SIENAX_white_unnormalised_volume
ENSG00000153822	KCNJ16	17:70068267	0.0480743	IDP_T1_SIENAX_grey_normalised_volume
ENSG00000153822	KCNJ16	17:70068267	0.0803121	IDP_T1_SIENAX_white_normalised_volume
ENSG00000162877	PM20D1	1:205813590	0.0130036	wg_lh_intensity-contrast_superiorfrontal
ENSG00000162877	PM20D1	1:205813590	0.0840626	wg_lh_intensity-contrast_middletemporal
ENSG00000162877	PM20D1	1:205813590	0.0743445	wg_rh_intensity-contrast_supramarginal
ENSG00000162877	PM20D1	1:205820154	0.0567352	ThalamNuclei_rh_volume_PuM
ENSG00000162877	PM20D1	1:205813590	0.0267357	wg_rh_intensity-contrast_bankssts
ENSG00000162877	PM20D1	1:205820154	0.0744259	IDP_T1_FAST_ROIs_R_thalamus
ENSG00000162877	PM20D1	1:205813590	0.0833994	wg_lh_intensity-contrast_fusiform
ENSG00000162877	PM20D1	1:205813590	0.0252991	wg_lh_intensity-contrast_superiorparietal
ENSG00000162877	PM20D1	1:205813590	0.0373568	wg_rh_intensity-contrast_inferiorparietal
ENSG00000162877	PM20D1	1:205820154	0.0779104	ThalamNuclei_lh_volume_PuM
ENSG00000162877	PM20D1	1:205813590	0.0405928	wg_lh_intensity-contrast_inferiorparietal
ENSG00000162877	PM20D1	1:205813590	0.042037	wg_rh_intensity-contrast_precuneus
ENSG00000162877	PM20D1	1:205813590	0.0508747	wg_lh_intensity-contrast_insula
ENSG00000162877	PM20D1	1:205813590	0.0581256	wg_lh_intensity-contrast_precuneus
ENSG00000162877	PM20D1	1:205813590	0.0426241	wg_rh_intensity-contrast_middletemporal
ENSG00000162877	PM20D1	1:205813590	0.0114411	wg_lh_intensity-contrast_parsopercularis
ENSG00000162877	PM20D1	1:205813590	0.0686396	wg_rh_intensity-contrast_superiorparietal
ENSG00000167553	TUBA1C	12:49125402	0.0378053	ThalamNuclei_rh_volume_VA
ENSG00000167553	TUBA1C	12:49125402	0.0101672	IDP_dMRI_TBSS_MO_Retrolenticular_part_of_internal_capsule_R
ENSG00000170175	CHRNB1	17:7468613	0.120239	aparc-DKTatlas_lh_area_paracentral
ENSG00000171103	TRMT61B	2:28833935	0.0165058	EA2022
ENSG00000172071	EIF2AK3	2:88626830	0.0292234	Brainstem
ENSG00000173214	MFSD4B	6:111392099	0.0459508	HippSubfield_lh_volume_GC-ML-DG-head
ENSG00000173402	DAG1	3:49483685	0.0198061	IDP_dMRI_TBSS_FA_Cingulum_cingulate_gyrus_L
ENSG00000173402	DAG1	3:49483685	0.0186198	IDP_dMRI_ProbtrackX_L2_cgc_l
ENSG00000173402	DAG1	3:49483685	0.0202654	IDP_dMRI_TBSS_FA_Cingulum_cingulate_gyrus_R
ENSG00000173402	DAG1	3:49483685	0.017563	IDP_dMRI_TBSS_L2_Cingulum_cingulate_gyrus_R
ENSG00000173402	DAG1	3:49483685	0.0192015	IDP_dMRI_TBSS_L2_Cingulum_cingulate_gyrus_L
ENSG00000176209	SMIM19	8:42509772	0.0129005	EA2022
ENSG00000178381	ZFAND2A	7:1177804	0.0209973	rfMRI_connectivity_ICA100_edge_668
ENSG00000184110	EIF3C	16:28908262	0.0121777	Pericalcarine.SA
ENSG00000187164	SHTN1	10:116917453	0.0169564	aparc-DKTatlas_lh_area_insula
ENSG00000187164	SHTN1	10:116992739	0.0260602	IDP_dMRI_TBSS_OD_Splenium_of_corpus_callosum
ENSG00000187164	SHTN1	10:116992739	0.0168208	aseg_lh_volume_Putamen
ENSG00000187164	SHTN1	10:116992739	0.0524947	Insula.SA
ENSG00000187164	SHTN1	10:116992739	0.0126467	BA-exvivo_rh_volume_BA4p
ENSG00000187164	SHTN1	10:116992739	0.0114429	aparc-Desikan_rh_volume_bankssts
ENSG00000187164	SHTN1	10:116992739	0.0295087	Putamen
ENSG00000187164	SHTN1	10:116992739	0.0120376	Precuneus.SA
ENSG00000187164	SHTN1	10:116933187	0.0157616	IDP_dMRI_TBSS_OD_Cingulum_cingulate_gyrus_L
ENSG00000187164	SHTN1	10:116992739	0.0112944	aparc-Desikan_rh_area_bankssts
ENSG00000187164	SHTN1	10:116992739	0.0218224	aseg_rh_volume_Putamen
ENSG00000187164	SHTN1	10:116992739	0.0197692	IDP_dMRI_TBSS_MO_Cingulum_cingulate_gyrus_R
ENSG00000187164	SHTN1	10:116992739	0.0205043	aparc-DKTatlas_rh_volume_precentral
ENSG00000187164	SHTN1	10:116992739	0.0171662	IDP_dMRI_TBSS_FA_Cingulum_cingulate_gyrus_R
ENSG00000187164	SHTN1	10:116992739	0.0160136	aparc-pial_rh_area_precentral
ENSG00000187164	SHTN1	10:116992739	0.0174825	IDP_dMRI_TBSS_OD_Cingulum_cingulate_gyrus_R
ENSG00000187164	SHTN1	10:116992739	0.0201015	IDP_T1_FAST_ROIs_R_insular_cortex
ENSG00000188316	ENO4	10:116936755	0.135736	Precuneus.SA
ENSG00000188316	ENO4	10:116884159	0.010051	aparc-a2009s_rh_volume_S-central
ENSG00000188316	ENO4	10:116884159	0.0511244	aparc-DKTatlas_rh_volume_insula
ENSG00000188316	ENO4	10:116884159	0.0494212	Putamen
ENSG00000188316	ENO4	10:116936755	0.182525	Precentral.SA
ENSG00000188316	ENO4	10:116936755	0.0457345	Insula.SA
ENSG00000188316	ENO4	10:116884159	0.168362	aparc-DKTatlas_lh_area_insula
ENSG00000188316	ENO4	10:116884159	0.108634	IDP_T1_FAST_ROIs_R_insular_cortex
ENSG00000188316	ENO4	10:116884159	0.0638674	aseg_lh_volume_Putamen
ENSG00000188316	ENO4	10:116936755	0.0142776	aparc-Desikan_rh_volume_bankssts
ENSG00000188316	ENO4	10:116936755	0.0239234	aparc-a2009s_rh_area_S-central
ENSG00000188316	ENO4	10:116884159	0.0252687	IDP_dMRI_TBSS_OD_Splenium_of_corpus_callosum
ENSG00000188316	ENO4	10:116884159	0.0339793	aseg_rh_volume_Putamen
ENSG00000188316	ENO4	10:116936755	0.0132088	aparc-Desikan_rh_area_bankssts
ENSG00000188316	ENO4	10:116936755	0.0254592	BA-exvivo_rh_area_BA4p
ENSG00000188316	ENO4	10:116936755	0.0247333	aparc-pial_rh_area_precentral
ENSG00000188316	ENO4	10:116936755	0.0148323	aparc-DKTatlas_rh_volume_precentral
ENSG00000188316	ENO4	10:116884159	0.104369	IDP_T1_FIRST_right_putamen_volume
ENSG00000188316	ENO4	10:116884159	0.0225685	IDP_dMRI_TBSS_OD_Cingulum_cingulate_gyrus_L
ENSG00000188316	ENO4	10:116936755	0.0133656	BA-exvivo_rh_volume_BA4p
ENSG00000188316	ENO4	10:116936755	0.0118593	IDP_dMRI_TBSS_FA_Cingulum_cingulate_gyrus_R
ENSG00000196981	WDR5B	3:122416042	0.0182506	EA2022
ENSG00000197696	NMB	15:84605000	0.0154717	SCZ2022
ENSG00000197728	RPS26	12:56007301	0.0279812	TotalSurfaceArea
ENSG00000204525	HLA-C	6:31274862	0.0118613	IDP_dMRI_TBSS_MD_Retrolenticular_part_of_internal_capsule_L
ENSG00000205609	EIF3CL	16:28908262	0.012139	Pericalcarine.SA
ENSG00000224712	NPIPA3	16:14611144	0.014545	EA2022
ENSG00000225393	ENSG00000225393	X:155422319	0.0101316	BA-exvivo_rh_area_V1
ENSG00000225393	ENSG00000225393	X:155422319	0.0113877	IDP_T1_FAST_ROIs_L_intracalc_cortex
ENSG00000226194	LINC02519	6:169654704	0.0124	rfMRI_connectivity_ICA100_edge_994
ENSG00000229043	ZFAND2A-DT	7:1177804	0.0195733	rfMRI_connectivity_ICA100_edge_668
ENSG00000234997	ENSG00000234997	2:113331974	0.0155435	rfMRI_connectivity_ICA100_edge_584
ENSG00000234997	ENSG00000234997	2:113331974	0.0405973	rfMRI_connectivity_ICA100_edge_237
ENSG00000234997	ENSG00000234997	2:113331974	0.0356816	rfMRI_connectivity_ICA100_edge_429
ENSG00000234997	ENSG00000234997	2:113332835	0.0186406	rfMRI_connectivity_ICA100_edge_810
ENSG00000234997	ENSG00000234997	2:113331974	0.01557	rfMRI_connectivity_ICA25_edge_146
ENSG00000234997	ENSG00000234997	2:112936340	0.0162363	rfMRI_connectivity_ICA25_edge_55
ENSG00000234997	ENSG00000234997	2:112936340	0.0112409	rfMRI_connectivity_ICA100_edge_978
ENSG00000234997	ENSG00000234997	2:113332835	0.0110389	rfMRI_connectivity_ICA25_edge_135
ENSG00000234997	ENSG00000234997	2:113331974	0.0204233	rfMRI_connectivity_ICA25_edge_101
ENSG00000234997	ENSG00000234997	2:113331974	0.0400312	rfMRI_connectivity_ICA100_edge_473
ENSG00000234997	ENSG00000234997	2:113331974	0.0265856	rfMRI_connectivity_ICA100_edge_471
ENSG00000234997	ENSG00000234997	2:113331974	0.0499873	rfMRI_connectivity_ICA25_edge_102
ENSG00000234997	ENSG00000234997	2:113331974	0.0459677	rfMRI_amplitudes_ICA25_node_12
ENSG00000234997	ENSG00000234997	2:113331974	0.0551802	rfMRI_connectivity_ICA-features_1
ENSG00000234997	ENSG00000234997	2:113331974	0.0503604	rfMRI_connectivity_ICA25_edge_103
ENSG00000234997	ENSG00000234997	2:113331974	0.0517721	rfMRI_connectivity_ICA25_edge_65
ENSG00000234997	ENSG00000234997	2:113331974	0.0234051	rfMRI_connectivity_ICA25_edge_66
ENSG00000234997	ENSG00000234997	2:113332835	0.0194807	rfMRI_amplitudes_ICA100_node_30
ENSG00000234997	ENSG00000234997	2:113331974	0.0257451	rfMRI_connectivity_ICA100_edge_689
ENSG00000234997	ENSG00000234997	2:113331974	0.05653	rfMRI_connectivity_ICA100_edge_488
ENSG00000234997	ENSG00000234997	2:113332835	0.0363386	rfMRI_connectivity_ICA100_edge_179
ENSG00000234997	ENSG00000234997	2:113331974	0.0282675	rfMRI_connectivity_ICA100_edge_495
ENSG00000234997	ENSG00000234997	2:113327019	0.0178246	rfMRI_connectivity_ICA100_edge_251
ENSG00000249673	NOP14-AS1	4:2920902	0.0371533	IDP_dMRI_TBSS_OD_Pontine_crossing_tract
ENSG00000255310	ENSG00000255310	8:10332530	0.0193659	IDP_dMRI_TBSS_FA_Uncinate_fasciculus_L
ENSG00000255495	ENSG00000255495	8:11387794	0.0110827	aparc-DKTatlas_lh_area_caudalanteriorcingulate
ENSG00000267198	ENSG00000267198	17:45743303	0.0364247	ADHD2022
ENSG00000267246	ENSG00000267246	17:45948522	0.482211	ADHD2022
ENSG00000273611	ZNHIT3	17:36486677	0.0340309	Intelligence
ENSG00000275764	ENSG00000275764	12:27133654	0.0217179	EA2022
ENSG00000284606	ENSG00000284606	8:8723898	0.0220543	rfMRI_connectivity_ICA100_edge_382
ENSG00000285907	ENSG00000285907	9:89599810	0.0195645	EA2022
ENSG00000286575	ENSG00000286575	10:103031838	0.17304	IDP_SWI_T2star_right_pallidum
ENSG00000286575	ENSG00000286575	10:103031838	0.895889	aseg_global_volume_Optic-Chiasm
ENSG00000286575	ENSG00000286575	10:103031838	0.258372	IDP_dMRI_TBSS_L2_Anterior_limb_of_internal_capsule_L
ENSG00000286619	ENSG00000286619	1:205805711	0.0239461	wg_rh_intensity-contrast_middletemporal
ENSG00000286619	ENSG00000286619	1:205790067	0.0295049	wg_rh_intensity-contrast_supramarginal
ENSG00000286619	ENSG00000286619	1:205790067	0.0253907	wg_rh_intensity-contrast_bankssts
ENSG00000286619	ENSG00000286619	1:205790067	0.0292111	wg_lh_intensity-contrast_insula
ENSG00000286619	ENSG00000286619	1:205790067	0.0329657	ThalamNuclei_lh_volume_PuM
ENSG00000286619	ENSG00000286619	1:205805711	0.0293426	wg_lh_intensity-contrast_middletemporal
ENSG00000286619	ENSG00000286619	1:205805711	0.026394	wg_lh_intensity-contrast_precuneus
ENSG00000286619	ENSG00000286619	1:205790067	0.0384846	wg_rh_intensity-contrast_inferiorparietal
ENSG00000286619	ENSG00000286619	1:205790067	0.0291457	wg_lh_intensity-contrast_superiorparietal
ENSG00000286619	ENSG00000286619	1:205790067	0.0219881	wg_rh_intensity-contrast_precuneus
ENSG00000286619	ENSG00000286619	1:205790067	0.0247322	ThalamNuclei_rh_volume_PuM
ENSG00000286619	ENSG00000286619	1:205790067	0.0327056	wg_rh_intensity-contrast_superiorparietal
ENSG00000286619	ENSG00000286619	1:205805769	0.0398189	wg_lh_intensity-contrast_fusiform
ENSG00000286619	ENSG00000286619	1:205790067	0.033558	wg_lh_intensity-contrast_inferiorparietal
ENSG00000286619	ENSG00000286619	1:205805769	0.0198747	IDP_T1_FAST_ROIs_R_thalamus
ENSG00000287222	ENSG00000287222	8:143793775	0.0632092	SCZ2022
ENSG00000287256	ENSG00000287256	16:51131980	0.0184749	EA2022
