## Supplementary Table 6 for "Assessing molecular gene by treatment interactions using a population of neural progenitors exposed to valproic acid and lithium"

### Sheet: Description
Supplementary Table 6| Partitioned heritability analysis results
Column Name	Description
Annotation type	main or regional cortical measurements (thickness/surface area)
Data set	DRA used for LDSC (LiCl/VPA)
GWAS phenotype	GWAS phenotype
Coefficient	coefficient from LDSC model
Coefficient stderr	standard error of Coefficient
Coefficient P	One-sided Pvalue from Coefficient Z score
BH-adjusted P	BH-adjusted Pvalue

### Sheet: Sheet 1
Annotation type	condition	GWAS phenotype	Coefficient	Coefficient std err	Coefficient P	BH-adjusted P
main	LiCl	ADHD	9.51982e-08	3.32025e-08	0.0020706	0.00358904
main	LiCl	AD	-1.8844e-08	1.22781e-08	0.93758	0.93758
main	LiCl	ASD	3.05478e-07	8.81985e-08	0.000266575	0.00053315
main	LiCl	AvgTH	2.22399e-07	1.42998e-07	0.0599417	0.0916756
main	LiCl	BP	3.16506e-08	8.99586e-09	0.000217115	0.000470415
main	LiCl	EA	2.64652e-08	5.16098e-09	1.46469e-07	9.5205e-07
main	LiCl	Epilepsy	7.81143e-08	7.23212e-08	0.140048	0.178519
main	LiCl	Height	9.67888e-08	1.14542e-07	0.199054	0.235246
main	LiCl	Intel	1.47241e-07	3.33039e-08	4.90939e-06	1.59555e-05
main	LiCl	MDD	2.38156e-08	5.36164e-09	4.45945e-06	1.59555e-05
main	LiCl	PD	1.90163e-09	1.79113e-09	0.144188	0.178519
main	LiCl	SCZ	2.40848e-07	6.53614e-08	0.000114413	0.00027043
main	LiCl	TotalSA	6.02812e-08	1.34558e-07	0.327078	0.369741
main	VPA	ADHD	7.79327e-08	2.00868e-08	5.22701e-05	0.000151002
main	VPA	AD	-1.40558e-08	1.19241e-08	0.880756	0.880756
main	VPA	ASD	1.39011e-07	5.02053e-08	0.00281264	0.00430169
main	VPA	AvgTH	9.21877e-08	8.79319e-08	0.147228	0.182282
main	VPA	BP	2.35718e-08	6.11825e-09	5.84119e-05	0.000151871
main	VPA	EA	2.89221e-08	3.64973e-09	1.11022e-15	2.88658e-14
main	VPA	Epilepsy	7.65499e-08	4.72905e-08	0.0527544	0.0721902
main	VPA	Height	-3.51793e-08	7.39635e-08	0.682831	0.739734
main	VPA	Intel	1.54748e-07	2.29764e-08	8.19156e-12	1.0649e-10
main	VPA	MDD	2.018e-08	3.92363e-09	1.35045e-07	7.02236e-07
main	VPA	PD	3.62474e-09	1.26994e-09	0.00215691	0.00350498
main	VPA	SCZ	2.66709e-07	4.92439e-08	3.04596e-08	1.97987e-07
main	VPA	TotalSA	2.85434e-07	9.09627e-08	0.000850747	0.00170149
regional thickness	LiCl	bankssts	1.46094e-07	1.21482e-07	0.114565	0.27471
regional thickness	LiCl	caudal anterior cingulate	-3.71006e-08	1.20215e-07	0.621194	0.681309
regional thickness	LiCl	caudal middle frontal	2.57311e-08	1.22992e-07	0.417142	0.52529
regional thickness	LiCl	cuneus	-1.833e-07	1.06123e-07	0.957939	0.986967
regional thickness	LiCl	entorhinal	1.08829e-07	1.26999e-07	0.195743	0.372209
regional thickness	LiCl	frontal pole	-2.65149e-07	1.09274e-07	0.992376	0.992376
regional thickness	LiCl	fusiform	4.69828e-08	1.06956e-07	0.330232	0.488169
regional thickness	LiCl	inferior parietal	-3.09562e-08	1.13278e-07	0.607679	0.681309
regional thickness	LiCl	inferior temporal	9.25854e-08	1.14e-07	0.208351	0.372209
regional thickness	LiCl	insula	2.01168e-07	1.33518e-07	0.0659468	0.241436
regional thickness	LiCl	isthmus cingulate	5.32754e-07	1.39307e-07	6.55691e-05	0.00222935
regional thickness	LiCl	lateral occipital	1.44451e-07	1.19738e-07	0.113834	0.27471
regional thickness	LiCl	lateral orbitofrontal	2.65233e-07	1.15179e-07	0.0106452	0.112125
regional thickness	LiCl	lingual	2.07202e-07	1.14933e-07	0.0357092	0.202352
regional thickness	LiCl	medial orbitofrontal	3.55935e-08	1.21419e-07	0.384706	0.5232
regional thickness	LiCl	middle temporal	7.1819e-08	1.10681e-07	0.258207	0.408698
regional thickness	LiCl	paracentral	3.11179e-07	1.1368e-07	0.0030971	0.0526507
regional thickness	LiCl	parahippocampal	3.91178e-08	1.23529e-07	0.375747	0.5232
regional thickness	LiCl	pars opercularis	2.43833e-07	1.16824e-07	0.0184358	0.125363
regional thickness	LiCl	pars orbitalis	1.0768e-07	1.05704e-07	0.154173	0.327618
regional thickness	LiCl	pars triangularis	9.32847e-08	1.10296e-07	0.19884	0.372209
regional thickness	LiCl	pericalcarine	-9.28112e-08	1.20168e-07	0.780046	0.828799
regional thickness	LiCl	postcentral	1.62374e-07	1.38896e-07	0.121195	0.27471
regional thickness	LiCl	posterior cingulate	-2.12656e-08	1.24393e-07	0.567871	0.665779
regional thickness	LiCl	precentral	1.52671e-07	1.22448e-07	0.106231	0.27471
regional thickness	LiCl	precuneus	3.0138e-08	1.20157e-07	0.400976	0.524354
regional thickness	LiCl	rostral anterior cingulate	8.99604e-08	1.15965e-07	0.218946	0.372209
regional thickness	LiCl	rostral middle frontal	1.54359e-07	1.08865e-07	0.0781117	0.241436
regional thickness	LiCl	superior frontal	1.80658e-07	1.24122e-07	0.0727675	0.241436
regional thickness	LiCl	superior parietal	-2.43303e-09	1.24905e-07	0.507771	0.616578
regional thickness	LiCl	superior temporal	8.02783e-08	1.2749e-07	0.264451	0.408698
regional thickness	LiCl	supramarginal	2.80196e-07	1.26184e-07	0.0131912	0.112125
regional thickness	LiCl	temporal pole	1.62977e-07	1.11119e-07	0.0712296	0.241436
regional thickness	LiCl	transverse temporal	1.76436e-07	1.24033e-07	0.0774412	0.241436
regional surface area	LiCl	bankssts	2.52626e-07	1.30224e-07	0.0261935	0.178116
regional surface area	LiCl	caudal anterior cingulate	3.49456e-07	1.39153e-07	0.00601428	0.102243
regional surface area	LiCl	caudal middle frontal	9.50029e-08	1.28789e-07	0.230359	0.398305
regional surface area	LiCl	cuneus	4.32358e-08	1.28211e-07	0.367974	0.521296
regional surface area	LiCl	entorhinal	-8.26897e-08	1.25326e-07	0.745308	0.839599
regional surface area	LiCl	frontal pole	-1.53376e-08	1.17354e-07	0.551992	0.695101
regional surface area	LiCl	fusiform	-7.52125e-08	1.2596e-07	0.724785	0.839599
regional surface area	LiCl	inferior parietal	9.47346e-08	1.28247e-07	0.230048	0.398305
regional surface area	LiCl	inferior temporal	-8.49989e-09	1.19448e-07	0.528365	0.690938
regional surface area	LiCl	insula	2.36799e-07	1.30777e-07	0.0350934	0.197108
regional surface area	LiCl	isthmus cingulate	3.74374e-07	1.32452e-07	0.00235306	0.0800042
regional surface area	LiCl	lateral occipital	2.05259e-07	1.36367e-07	0.0661377	0.211474
regional surface area	LiCl	lateral orbitofrontal	2.84313e-07	1.44202e-07	0.024326	0.178116
regional surface area	LiCl	lingual	2.85996e-07	1.35935e-07	0.0176927	0.178116
regional surface area	LiCl	medial orbitofrontal	1.01204e-07	1.18946e-07	0.19743	0.398305
regional surface area	LiCl	middle temporal	-8.1208e-08	1.2191e-07	0.747337	0.839599
regional surface area	LiCl	paracentral	9.73649e-08	1.25747e-07	0.219379	0.398305
regional surface area	LiCl	parahippocampal	8.22545e-08	1.44136e-07	0.28411	0.459988
regional surface area	LiCl	pars opercularis	-1.07572e-07	1.12384e-07	0.830762	0.855936
regional surface area	LiCl	pars orbitalis	2.29293e-07	1.39887e-07	0.0505926	0.197108
regional surface area	LiCl	pars triangularis	9.35243e-08	1.2904e-07	0.234297	0.398305
regional surface area	LiCl	pericalcarine	2.63619e-07	1.77202e-07	0.068418	0.211474
regional surface area	LiCl	postcentral	1.615e-07	1.29873e-07	0.106838	0.302707
regional surface area	LiCl	posterior cingulate	1.10866e-07	1.29486e-07	0.195943	0.398305
regional surface area	LiCl	precentral	-1.04411e-07	1.44181e-07	0.765517	0.839599
regional surface area	LiCl	precuneus	1.37162e-07	1.28576e-07	0.143037	0.374096
regional surface area	LiCl	rostral anterior cingulate	1.88311e-07	1.15947e-07	0.0521756	0.197108
regional surface area	LiCl	rostral middle frontal	6.31359e-08	1.27548e-07	0.310301	0.479556
regional surface area	LiCl	superior frontal	-1.22912e-07	1.30203e-07	0.827417	0.855936
regional surface area	LiCl	superior parietal	1.99309e-07	1.17182e-07	0.0444858	0.197108
regional surface area	LiCl	superior temporal	8.09654e-08	1.97783e-07	0.341136	0.504288
regional surface area	LiCl	supramarginal	-2.17941e-07	1.19976e-07	0.965356	0.965356
regional surface area	LiCl	temporal pole	2.19031e-08	1.10505e-07	0.421441	0.573159
regional surface area	LiCl	transverse temporal	1.573e-07	1.56158e-07	0.156891	0.38102
regional thickness	VPA	bankssts	1.46094e-07	1.21482e-07	0.114565	0.27471
regional thickness	VPA	caudal anterior cingulate	-3.71006e-08	1.20215e-07	0.621194	0.681309
regional thickness	VPA	caudal middle frontal	2.57311e-08	1.22992e-07	0.417142	0.52529
regional thickness	VPA	cuneus	-1.833e-07	1.06123e-07	0.957939	0.986967
regional thickness	VPA	entorhinal	1.08829e-07	1.26999e-07	0.195743	0.372209
regional thickness	VPA	frontal pole	-2.65149e-07	1.09274e-07	0.992376	0.992376
regional thickness	VPA	fusiform	4.69828e-08	1.06956e-07	0.330232	0.488169
regional thickness	VPA	inferior parietal	-3.09562e-08	1.13278e-07	0.607679	0.681309
regional thickness	VPA	inferior temporal	9.25854e-08	1.14e-07	0.208351	0.372209
regional thickness	VPA	insula	2.01168e-07	1.33518e-07	0.0659468	0.241436
regional thickness	VPA	isthmus cingulate	5.32754e-07	1.39307e-07	6.55691e-05	0.00222935
regional thickness	VPA	lateral occipital	1.44451e-07	1.19738e-07	0.113834	0.27471
regional thickness	VPA	lateral orbitofrontal	2.65233e-07	1.15179e-07	0.0106452	0.112125
regional thickness	VPA	lingual	2.07202e-07	1.14933e-07	0.0357092	0.202352
regional thickness	VPA	medial orbitofrontal	3.55935e-08	1.21419e-07	0.384706	0.5232
regional thickness	VPA	middle temporal	7.1819e-08	1.10681e-07	0.258207	0.408698
regional thickness	VPA	paracentral	3.11179e-07	1.1368e-07	0.0030971	0.0526507
regional thickness	VPA	parahippocampal	3.91178e-08	1.23529e-07	0.375747	0.5232
regional thickness	VPA	pars opercularis	2.43833e-07	1.16824e-07	0.0184358	0.125363
regional thickness	VPA	pars orbitalis	1.0768e-07	1.05704e-07	0.154173	0.327618
regional thickness	VPA	pars triangularis	9.32847e-08	1.10296e-07	0.19884	0.372209
regional thickness	VPA	pericalcarine	-9.28112e-08	1.20168e-07	0.780046	0.828799
regional thickness	VPA	postcentral	1.62374e-07	1.38896e-07	0.121195	0.27471
regional thickness	VPA	posterior cingulate	-2.12656e-08	1.24393e-07	0.567871	0.665779
regional thickness	VPA	precentral	1.52671e-07	1.22448e-07	0.106231	0.27471
regional thickness	VPA	precuneus	3.0138e-08	1.20157e-07	0.400976	0.524354
regional thickness	VPA	rostral anterior cingulate	8.99604e-08	1.15965e-07	0.218946	0.372209
regional thickness	VPA	rostral middle frontal	1.54359e-07	1.08865e-07	0.0781117	0.241436
regional thickness	VPA	superior frontal	1.80658e-07	1.24122e-07	0.0727675	0.241436
regional thickness	VPA	superior parietal	-2.43303e-09	1.24905e-07	0.507771	0.616578
regional thickness	VPA	superior temporal	8.02783e-08	1.2749e-07	0.264451	0.408698
regional thickness	VPA	supramarginal	2.80196e-07	1.26184e-07	0.0131912	0.112125
regional thickness	VPA	temporal pole	1.62977e-07	1.11119e-07	0.0712296	0.241436
regional thickness	VPA	transverse temporal	1.76436e-07	1.24033e-07	0.0774412	0.241436
regional surface area	VPA	bankssts	1.72733e-07	8.73076e-08	0.0239394	0.0739946
regional surface area	VPA	caudal anterior cingulate	1.01511e-07	8.28092e-08	0.11013	0.196189
regional surface area	VPA	caudal middle frontal	8.10446e-08	8.80629e-08	0.178707	0.24157
regional surface area	VPA	cuneus	1.41888e-07	8.76056e-08	0.052657	0.137718
regional surface area	VPA	entorhinal	7.77516e-08	7.61814e-08	0.153719	0.217769
regional surface area	VPA	frontal pole	4.73461e-08	7.99191e-08	0.276783	0.324504
regional surface area	VPA	fusiform	-2.21112e-08	8.7123e-08	0.600172	0.637683
regional surface area	VPA	inferior parietal	1.21312e-07	8.74936e-08	0.0827933	0.165587
regional surface area	VPA	inferior temporal	-3.49804e-08	8.44994e-08	0.660553	0.68057
regional surface area	VPA	insula	2.69984e-07	1.02993e-07	0.00437869	0.0233789
regional surface area	VPA	isthmus cingulate	2.8232e-07	8.36643e-08	0.000369838	0.0125745
regional surface area	VPA	lateral occipital	2.02216e-07	8.70697e-08	0.0101042	0.0429427
regional surface area	VPA	lateral orbitofrontal	2.53505e-07	9.75363e-08	0.0046736	0.0233789
regional surface area	VPA	lingual	1.34289e-07	9.46164e-08	0.0779053	0.165549
regional surface area	VPA	medial orbitofrontal	9.60416e-08	8.01501e-08	0.115405	0.196189
regional surface area	VPA	middle temporal	6.1927e-08	8.88303e-08	0.242858	0.294899
regional surface area	VPA	paracentral	6.64324e-08	8.03176e-08	0.204084	0.256995
regional surface area	VPA	parahippocampal	1.52528e-07	1.02242e-07	0.0678714	0.153842
regional surface area	VPA	pars opercularis	9.19289e-09	8.2567e-08	0.455674	0.499771
regional surface area	VPA	pars orbitalis	2.22125e-07	9.75819e-08	0.0114141	0.0431198
regional surface area	VPA	pars triangularis	1.77742e-07	9.58143e-08	0.0317937	0.090082
regional surface area	VPA	pericalcarine	2.6565e-07	1.02241e-07	0.00468483	0.0233789
regional surface area	VPA	postcentral	2.23878e-07	8.64741e-08	0.00481331	0.0233789
regional surface area	VPA	posterior cingulate	9.09646e-08	7.98226e-08	0.12723	0.196628
regional surface area	VPA	precentral	9.57615e-08	9.34557e-08	0.152759	0.217769
regional surface area	VPA	precuneus	2.76486e-07	9.29709e-08	0.00147024	0.0205389
regional surface area	VPA	rostral anterior cingulate	1.26029e-07	8.11614e-08	0.0602336	0.146282
regional surface area	VPA	rostral middle frontal	2.35963e-07	8.11114e-08	0.00181225	0.0205389
regional surface area	VPA	superior frontal	3.31188e-08	8.87898e-08	0.354573	0.40185
regional surface area	VPA	superior parietal	7.84351e-08	8.73944e-08	0.18473	0.24157
regional surface area	VPA	superior temporal	1.32312e-07	1.03729e-07	0.101057	0.190885
regional surface area	VPA	supramarginal	9.50477e-08	8.13391e-08	0.121295	0.196383
regional surface area	VPA	temporal pole	-7.35535e-08	6.65724e-08	0.865391	0.865391
regional surface area	VPA	transverse temporal	2.15099e-07	9.72697e-08	0.0135052	0.0459176
