## Supplementary Table 5 for "Assessing molecular gene by treatment interactions using a population of neural progenitors exposed to valproic acid and lithium"

### Sheet: Description
Supplementary Table 5| Pathway enrichment analysis
A. Pathway Enrichments
Details can be found on the gprofiler website (https://biit.cs.ut.ee/gprofiler/page/apis)
Column Name	Description
query	Transcription factor enrichment in VPA/LiCl opening or closing DARs
source	KEGG / REAC(REACTOME)/GO(Gebe Ontology)
term_id	pathway ID
term_name	pathway name
p_value	Hypergeometric p-value after correction for multiple testing (BH)
query_size	number of genes in the query
intersection_size	number of genes in the query annotated to the corresponding term
term_size	number of genes annotated to the term
effective_domain_size	total number of genes in the background that is used for Hypergeometric test
intersection	List of term intersecting transcription factors
GeneRatio	interaction_size/query_size

### Sheet: A. Pathway Enrichments
query	source	term_id	term_name	p_value	query_size	intersection_size	term_size	effective_domain_size	intersection	GeneRatio
TFe in LiCl-opened DARs	GO:MF	GO:0070888	E-box binding	6.46002e-15	80	27	44	705	ENSG00000125952,ENSG00000148516,ENSG00000172238,ENSG00000129152,ENSG00000122180,ENSG00000140262,ENSG00000198911,ENSG00000180535,ENSG00000111046,ENSG00000171532,ENSG00000178403,ENSG00000090447,ENSG00000215397,ENSG00000019549,ENSG00000183734,ENSG00000180828,ENSG00000183733,ENSG00000184221,ENSG00000177468,ENSG00000196628,ENSG00000118526,ENSG00000139352,ENSG00000162992,ENSG00000122691,ENSG00000168267…	0.3375
TFe in LiCl-opened DARs	GO:MF	GO:0046983	protein dimerization activity	1.60007e-07	80	36	129	705	ENSG00000143437,ENSG00000171786,ENSG00000125952,ENSG00000172238,ENSG00000129152,ENSG00000122180,ENSG00000140262,ENSG00000198911,ENSG00000162772,ENSG00000180535,ENSG00000175727,ENSG00000233608,ENSG00000135547,ENSG00000140044,ENSG00000178860,ENSG00000111046,ENSG00000171532,ENSG00000178403,ENSG00000090447,ENSG00000183734,ENSG00000180828,ENSG00000183733,ENSG00000070444,ENSG00000184221,ENSG00000177468…	0.45
TFe in VPA-opened DARs	GO:BP	GO:0009653	anatomical structure morphogenesis	3.48296e-06	242	151	329	705	ENSG00000159216,ENSG00000163064,ENSG00000054598,ENSG00000176678,ENSG00000102145,ENSG00000179348,ENSG00000107485,ENSG00000168269,ENSG00000135100,ENSG00000125798,ENSG00000068305,ENSG00000183072,ENSG00000106331,ENSG00000185630,ENSG00000069667,ENSG00000204103,ENSG00000109705,ENSG00000167034,ENSG00000177932,ENSG00000139515,ENSG00000107187,ENSG00000275410,ENSG00000106004,ENSG00000165556,ENSG00000105392…	0.623967
TFe in VPA-closed DARs	KEGG	KEGG:04390	Hippo signaling pathway	5.44214e-06	31	8	16	705	ENSG00000187079,ENSG00000019549,ENSG00000138795,ENSG00000081059,ENSG00000007866,ENSG00000197905,ENSG00000074219,ENSG00000152284	0.258065
TFe in VPA-closed DARs	KEGG	KEGG:04392	Hippo signaling pathway - multiple species	0.000152612	31	4	4	705	ENSG00000187079,ENSG00000007866,ENSG00000197905,ENSG00000074219	0.129032
TFe in VPA-opened DARs	GO:BP	GO:0007389	pattern specification process	0.000189756	242	80	152	705	ENSG00000163064,ENSG00000054598,ENSG00000125798,ENSG00000183072,ENSG00000185630,ENSG00000204103,ENSG00000109705,ENSG00000167034,ENSG00000107187,ENSG00000275410,ENSG00000106004,ENSG00000165556,ENSG00000160973,ENSG00000180806,ENSG00000078399,ENSG00000135638,ENSG00000138136,ENSG00000156150,ENSG00000133937,ENSG00000123388,ENSG00000005102,ENSG00000163132,ENSG00000152977,ENSG00000106689,ENSG00000136944…	0.330579
TFe in VPA-opened DARs	GO:BP	GO:0048731	system development	0.000311594	242	172	410	705	ENSG00000159216,ENSG00000163064,ENSG00000054598,ENSG00000176678,ENSG00000102145,ENSG00000179348,ENSG00000107485,ENSG00000162676,ENSG00000135100,ENSG00000125798,ENSG00000068305,ENSG00000183072,ENSG00000106331,ENSG00000185630,ENSG00000069667,ENSG00000204103,ENSG00000109705,ENSG00000167034,ENSG00000177932,ENSG00000139515,ENSG00000107187,ENSG00000102974,ENSG00000275410,ENSG00000106004,ENSG00000165556…	0.710744
TFe in VPA-opened DARs	GO:BP	GO:0009887	animal organ morphogenesis	0.000374617	242	105	220	705	ENSG00000054598,ENSG00000179348,ENSG00000107485,ENSG00000168269,ENSG00000135100,ENSG00000183072,ENSG00000106331,ENSG00000185630,ENSG00000204103,ENSG00000109705,ENSG00000167034,ENSG00000139515,ENSG00000107187,ENSG00000275410,ENSG00000106004,ENSG00000165556,ENSG00000105392,ENSG00000075426,ENSG00000160973,ENSG00000180806,ENSG00000124813,ENSG00000078399,ENSG00000135638,ENSG00000138136,ENSG00000156150…	0.433884
TFe in VPA-opened DARs	GO:BP	GO:0001501	skeletal system development	0.000375534	242	64	117	705	ENSG00000159216,ENSG00000163064,ENSG00000054598,ENSG00000107485,ENSG00000185630,ENSG00000109705,ENSG00000106004,ENSG00000075426,ENSG00000114861,ENSG00000180806,ENSG00000124813,ENSG00000078399,ENSG00000196843,ENSG00000185960,ENSG00000156150,ENSG00000133937,ENSG00000106031,ENSG00000123388,ENSG00000163132,ENSG00000069011,ENSG00000020633,ENSG00000120149,ENSG00000116132,ENSG00000168779,ENSG00000164853…	0.264463
TFe in VPA-closed DARs	REAC	REAC:R-HSA-8878159	Transcriptional regulation by RUNX3	0.00046739	31	7	17	705	ENSG00000187079,ENSG00000138795,ENSG00000081059,ENSG00000007866,ENSG00000197905,ENSG00000074219,ENSG00000152284	0.225806
TFe in VPA-opened DARs	GO:CC	GO:0000785	chromatin	0.000491799	242	215	562	705	ENSG00000159216,ENSG00000165030,ENSG00000163064,ENSG00000054598,ENSG00000176678,ENSG00000102145,ENSG00000107485,ENSG00000168269,ENSG00000108924,ENSG00000135100,ENSG00000125798,ENSG00000068305,ENSG00000001167,ENSG00000183072,ENSG00000106331,ENSG00000185630,ENSG00000069667,ENSG00000167157,ENSG00000158773,ENSG00000204103,ENSG00000109705,ENSG00000167034,ENSG00000106410,ENSG00000139515,ENSG00000107187…	0.88843
TFe in VPA-opened DARs	GO:CC	GO:0005694	chromosome	0.000491799	242	217	570	705	ENSG00000159216,ENSG00000165030,ENSG00000163064,ENSG00000054598,ENSG00000176678,ENSG00000102145,ENSG00000107485,ENSG00000168269,ENSG00000108924,ENSG00000135100,ENSG00000125798,ENSG00000068305,ENSG00000001167,ENSG00000183072,ENSG00000106331,ENSG00000185630,ENSG00000069667,ENSG00000167157,ENSG00000158773,ENSG00000204103,ENSG00000109705,ENSG00000167034,ENSG00000106410,ENSG00000139515,ENSG00000107187…	0.896694
TFe in VPA-opened DARs	GO:BP	GO:0048705	skeletal system morphogenesis	0.000644076	242	45	75	705	ENSG00000054598,ENSG00000109705,ENSG00000106004,ENSG00000075426,ENSG00000180806,ENSG00000124813,ENSG00000078399,ENSG00000156150,ENSG00000133937,ENSG00000123388,ENSG00000163132,ENSG00000120149,ENSG00000116132,ENSG00000168779,ENSG00000164853,ENSG00000116604,ENSG00000121075,ENSG00000052850,ENSG00000180318,ENSG00000113722,ENSG00000115844,ENSG00000105996,ENSG00000173917,ENSG00000120093,ENSG00000120075…	0.18595
TFe in VPA-opened DARs	GO:BP	GO:0003002	regionalization	0.000644076	242	73	141	705	ENSG00000163064,ENSG00000054598,ENSG00000125798,ENSG00000183072,ENSG00000185630,ENSG00000204103,ENSG00000109705,ENSG00000167034,ENSG00000107187,ENSG00000275410,ENSG00000106004,ENSG00000165556,ENSG00000160973,ENSG00000180806,ENSG00000078399,ENSG00000135638,ENSG00000138136,ENSG00000133937,ENSG00000123388,ENSG00000005102,ENSG00000163132,ENSG00000106689,ENSG00000136944,ENSG00000106511,ENSG00000120149…	0.301653
TFe in VPA-opened DARs	GO:CC	GO:0043232	intracellular membraneless organelle	0.000651669	242	221	588	705	ENSG00000159216,ENSG00000165030,ENSG00000163064,ENSG00000054598,ENSG00000176678,ENSG00000102145,ENSG00000107485,ENSG00000168269,ENSG00000108924,ENSG00000135100,ENSG00000125798,ENSG00000068305,ENSG00000001167,ENSG00000183072,ENSG00000106331,ENSG00000185630,ENSG00000069667,ENSG00000167157,ENSG00000158773,ENSG00000204103,ENSG00000109705,ENSG00000167034,ENSG00000106410,ENSG00000139515,ENSG00000107187…	0.913223
TFe in VPA-opened DARs	GO:CC	GO:0043228	membraneless organelle	0.000651669	242	221	588	705	ENSG00000159216,ENSG00000165030,ENSG00000163064,ENSG00000054598,ENSG00000176678,ENSG00000102145,ENSG00000107485,ENSG00000168269,ENSG00000108924,ENSG00000135100,ENSG00000125798,ENSG00000068305,ENSG00000001167,ENSG00000183072,ENSG00000106331,ENSG00000185630,ENSG00000069667,ENSG00000167157,ENSG00000158773,ENSG00000204103,ENSG00000109705,ENSG00000167034,ENSG00000106410,ENSG00000139515,ENSG00000107187…	0.913223
TFe in VPA-closed DARs	GO:CC	GO:1990907	beta-catenin-TCF complex	0.000806782	31	4	5	705	ENSG00000138795,ENSG00000081059,ENSG00000196628,ENSG00000152284	0.129032
TFe in VPA-opened DARs	GO:BP	GO:0048706	embryonic skeletal system development	0.00150249	242	35	55	705	ENSG00000185630,ENSG00000109705,ENSG00000106004,ENSG00000180806,ENSG00000124813,ENSG00000078399,ENSG00000156150,ENSG00000133937,ENSG00000123388,ENSG00000116132,ENSG00000168779,ENSG00000052850,ENSG00000180318,ENSG00000144355,ENSG00000115844,ENSG00000105996,ENSG00000173917,ENSG00000120093,ENSG00000120075,ENSG00000005073,ENSG00000128652,ENSG00000128709,ENSG00000126778,ENSG00000197576,ENSG00000106006…	0.144628
TFe in VPA-closed DARs	REAC	REAC:R-HSA-8951671	RUNX3 regulates YAP1-mediated transcription	0.00154633	31	4	5	705	ENSG00000187079,ENSG00000007866,ENSG00000197905,ENSG00000074219	0.129032
TFe in VPA-opened DARs	GO:BP	GO:0009790	embryo development	0.00160111	242	100	214	705	ENSG00000163064,ENSG00000054598,ENSG00000102145,ENSG00000179348,ENSG00000107485,ENSG00000168269,ENSG00000135100,ENSG00000125798,ENSG00000183072,ENSG00000185630,ENSG00000204103,ENSG00000109705,ENSG00000167034,ENSG00000139515,ENSG00000102974,ENSG00000275410,ENSG00000106004,ENSG00000165556,ENSG00000175592,ENSG00000160973,ENSG00000180806,ENSG00000171223,ENSG00000185022,ENSG00000124813,ENSG00000078399…	0.413223
TFe in VPA-closed DARs	REAC	REAC:R-HSA-1266738	Developmental Biology	0.00205645	31	18	168	705	ENSG00000164736,ENSG00000112658,ENSG00000187079,ENSG00000173039,ENSG00000164330,ENSG00000140262,ENSG00000071564,ENSG00000135547,ENSG00000138795,ENSG00000081059,ENSG00000197905,ENSG00000196628,ENSG00000074219,ENSG00000198176,ENSG00000180532,ENSG00000152284,ENSG00000168267,ENSG00000135100	0.580645
TFe in VPA-opened DARs	GO:BP	GO:0048598	embryonic morphogenesis	0.00269087	242	75	151	705	ENSG00000163064,ENSG00000054598,ENSG00000179348,ENSG00000107485,ENSG00000168269,ENSG00000135100,ENSG00000125798,ENSG00000183072,ENSG00000185630,ENSG00000204103,ENSG00000109705,ENSG00000139515,ENSG00000275410,ENSG00000106004,ENSG00000160973,ENSG00000180806,ENSG00000124813,ENSG00000078399,ENSG00000138136,ENSG00000156150,ENSG00000133937,ENSG00000106031,ENSG00000123388,ENSG00000185155,ENSG00000163132…	0.309917
TFe in LiCl-closed DARs	GO:CC	GO:0000785	chromatin	0.00273506	164	148	562	705	ENSG00000163064,ENSG00000102145,ENSG00000136826,ENSG00000135100,ENSG00000106331,ENSG00000167157,ENSG00000185591,ENSG00000187079,ENSG00000167034,ENSG00000106410,ENSG00000139515,ENSG00000135374,ENSG00000115415,ENSG00000275410,ENSG00000106004,ENSG00000120738,ENSG00000105392,ENSG00000151702,ENSG00000105610,ENSG00000028277,ENSG00000167182,ENSG00000138378,ENSG00000102554,ENSG00000135638,ENSG00000187098…	0.902439
TFe in LiCl-closed DARs	GO:CC	GO:0043232	intracellular membraneless organelle	0.00273506	164	152	588	705	ENSG00000163064,ENSG00000102145,ENSG00000136826,ENSG00000135100,ENSG00000106331,ENSG00000167157,ENSG00000185591,ENSG00000187079,ENSG00000167034,ENSG00000106410,ENSG00000139515,ENSG00000135374,ENSG00000115415,ENSG00000275410,ENSG00000106004,ENSG00000120738,ENSG00000105392,ENSG00000260596,ENSG00000151702,ENSG00000105610,ENSG00000028277,ENSG00000057657,ENSG00000167182,ENSG00000138378,ENSG00000102554…	0.926829
TFe in LiCl-closed DARs	GO:CC	GO:0043228	membraneless organelle	0.00273506	164	152	588	705	ENSG00000163064,ENSG00000102145,ENSG00000136826,ENSG00000135100,ENSG00000106331,ENSG00000167157,ENSG00000185591,ENSG00000187079,ENSG00000167034,ENSG00000106410,ENSG00000139515,ENSG00000135374,ENSG00000115415,ENSG00000275410,ENSG00000106004,ENSG00000120738,ENSG00000105392,ENSG00000260596,ENSG00000151702,ENSG00000105610,ENSG00000028277,ENSG00000057657,ENSG00000167182,ENSG00000138378,ENSG00000102554…	0.926829
TFe in VPA-opened DARs	GO:BP	GO:0048704	embryonic skeletal system morphogenesis	0.00273708	242	31	48	705	ENSG00000106004,ENSG00000180806,ENSG00000124813,ENSG00000078399,ENSG00000156150,ENSG00000133937,ENSG00000123388,ENSG00000116132,ENSG00000168779,ENSG00000052850,ENSG00000180318,ENSG00000115844,ENSG00000105996,ENSG00000173917,ENSG00000120093,ENSG00000120075,ENSG00000005073,ENSG00000128652,ENSG00000128709,ENSG00000126778,ENSG00000197576,ENSG00000122592,ENSG00000182742,ENSG00000108511,ENSG00000260027…	0.128099
TFe in LiCl-opened DARs	GO:CC	GO:0090575	RNA polymerase II transcription regulator complex	0.00313263	80	26	107	705	ENSG00000143437,ENSG00000118260,ENSG00000125952,ENSG00000116044,ENSG00000130522,ENSG00000198517,ENSG00000143390,ENSG00000140262,ENSG00000123268,ENSG00000162772,ENSG00000095794,ENSG00000140044,ENSG00000197063,ENSG00000111046,ENSG00000183734,ENSG00000196628,ENSG00000170653,ENSG00000123405,ENSG00000139352,ENSG00000112182,ENSG00000162992,ENSG00000171223,ENSG00000115966,ENSG00000156273,ENSG00000111049…	0.325
TFe in LiCl-opened DARs	GO:MF	GO:0035497	cAMP response element binding	0.0039416	80	6	9	705	ENSG00000118260,ENSG00000140262,ENSG00000140044,ENSG00000170653,ENSG00000146592,ENSG00000115966	0.075
TFe in LiCl-closed DARs	GO:CC	GO:0005694	chromosome	0.00458976	164	148	570	705	ENSG00000163064,ENSG00000102145,ENSG00000136826,ENSG00000135100,ENSG00000106331,ENSG00000167157,ENSG00000185591,ENSG00000187079,ENSG00000167034,ENSG00000106410,ENSG00000139515,ENSG00000135374,ENSG00000115415,ENSG00000275410,ENSG00000106004,ENSG00000120738,ENSG00000105392,ENSG00000151702,ENSG00000105610,ENSG00000028277,ENSG00000167182,ENSG00000138378,ENSG00000102554,ENSG00000135638,ENSG00000187098…	0.902439
TFe in VPA-opened DARs	GO:BP	GO:0007275	multicellular organism development	0.00460988	242	182	457	705	ENSG00000159216,ENSG00000163064,ENSG00000054598,ENSG00000176678,ENSG00000102145,ENSG00000179348,ENSG00000107485,ENSG00000162676,ENSG00000168269,ENSG00000135100,ENSG00000125798,ENSG00000068305,ENSG00000183072,ENSG00000106331,ENSG00000185630,ENSG00000069667,ENSG00000204103,ENSG00000109705,ENSG00000167034,ENSG00000177932,ENSG00000139515,ENSG00000107187,ENSG00000102974,ENSG00000275410,ENSG00000106004…	0.752066
TFe in VPA-closed DARs	GO:CC	GO:0032991	protein-containing complex	0.00472604	31	21	249	705	ENSG00000164736,ENSG00000187079,ENSG00000162924,ENSG00000173039,ENSG00000140262,ENSG00000071564,ENSG00000135547,ENSG00000138795,ENSG00000081059,ENSG00000007866,ENSG00000197905,ENSG00000196628,ENSG00000074219,ENSG00000198176,ENSG00000152284,ENSG00000148200,ENSG00000177732,ENSG00000168267,ENSG00000124232,ENSG00000139352,ENSG00000135100	0.677419
TFe in VPA-closed DARs	REAC	REAC:R-HSA-2032785	YAP1- and WWTR1 (TAZ)-stimulated gene expression	0.00508384	31	4	7	705	ENSG00000187079,ENSG00000007866,ENSG00000197905,ENSG00000074219	0.129032
TFe in VPA-opened DARs	GO:BP	GO:0048812	neuron projection morphogenesis	0.00595834	242	34	56	705	ENSG00000107485,ENSG00000068305,ENSG00000107187,ENSG00000135638,ENSG00000143032,ENSG00000163623,ENSG00000109132,ENSG00000151615,ENSG00000106689,ENSG00000143355,ENSG00000162761,ENSG00000121454,ENSG00000130675,ENSG00000165588,ENSG00000168779,ENSG00000148704,ENSG00000116035,ENSG00000257923,ENSG00000111249,ENSG00000184486,ENSG00000152192,ENSG00000091010,ENSG00000171956,ENSG00000004848,ENSG00000106038…	0.140496
TFe in VPA-closed DARs	KEGG	KEGG:04520	Adherens junction	0.00628405	31	4	8	705	ENSG00000019549,ENSG00000138795,ENSG00000081059,ENSG00000152284	0.129032
TFe in VPA-closed DARs	KEGG	KEGG:05412	Arrhythmogenic right ventricular cardiomyopathy	0.00657779	31	3	4	705	ENSG00000138795,ENSG00000081059,ENSG00000152284	0.0967742
TFe in VPA-closed DARs	KEGG	KEGG:05132	Salmonella infection	0.00657779	31	4	9	705	ENSG00000173039,ENSG00000138795,ENSG00000081059,ENSG00000152284	0.129032
TFe in VPA-closed DARs	GO:CC	GO:0005667	transcription regulator complex	0.00663591	31	19	219	705	ENSG00000164736,ENSG00000187079,ENSG00000173039,ENSG00000140262,ENSG00000071564,ENSG00000135547,ENSG00000138795,ENSG00000081059,ENSG00000007866,ENSG00000197905,ENSG00000196628,ENSG00000074219,ENSG00000198176,ENSG00000152284,ENSG00000148200,ENSG00000168267,ENSG00000124232,ENSG00000139352,ENSG00000135100	0.612903
TFe in VPA-opened DARs	GO:BP	GO:0009952	anterior/posterior pattern specification	0.00666516	242	50	93	705	ENSG00000163064,ENSG00000054598,ENSG00000125798,ENSG00000185630,ENSG00000167034,ENSG00000275410,ENSG00000106004,ENSG00000165556,ENSG00000160973,ENSG00000180806,ENSG00000078399,ENSG00000123388,ENSG00000005102,ENSG00000163132,ENSG00000106511,ENSG00000120149,ENSG00000115507,ENSG00000165588,ENSG00000171956,ENSG00000052850,ENSG00000131668,ENSG00000113722,ENSG00000170370,ENSG00000168505,ENSG00000253293…	0.206612
TFe in VPA-opened DARs	GO:BP	GO:0120039	plasma membrane bounded cell projection morphogenesis	0.00752729	242	34	57	705	ENSG00000107485,ENSG00000068305,ENSG00000107187,ENSG00000135638,ENSG00000143032,ENSG00000163623,ENSG00000109132,ENSG00000151615,ENSG00000106689,ENSG00000143355,ENSG00000162761,ENSG00000121454,ENSG00000130675,ENSG00000165588,ENSG00000168779,ENSG00000148704,ENSG00000116035,ENSG00000257923,ENSG00000111249,ENSG00000184486,ENSG00000152192,ENSG00000091010,ENSG00000171956,ENSG00000004848,ENSG00000106038…	0.140496
TFe in VPA-opened DARs	GO:BP	GO:0007417	central nervous system development	0.00752729	242	80	169	705	ENSG00000163064,ENSG00000054598,ENSG00000179348,ENSG00000185630,ENSG00000069667,ENSG00000204103,ENSG00000107187,ENSG00000275410,ENSG00000170345,ENSG00000114861,ENSG00000135638,ENSG00000138136,ENSG00000143032,ENSG00000164778,ENSG00000133937,ENSG00000106852,ENSG00000163132,ENSG00000163623,ENSG00000148826,ENSG00000109132,ENSG00000069011,ENSG00000151615,ENSG00000152977,ENSG00000106689,ENSG00000162761…	0.330579
TFe in VPA-opened DARs	GO:BP	GO:0048513	animal organ development	0.00752729	242	160	393	705	ENSG00000159216,ENSG00000163064,ENSG00000054598,ENSG00000176678,ENSG00000102145,ENSG00000179348,ENSG00000107485,ENSG00000168269,ENSG00000108924,ENSG00000135100,ENSG00000125798,ENSG00000068305,ENSG00000183072,ENSG00000106331,ENSG00000185630,ENSG00000069667,ENSG00000204103,ENSG00000109705,ENSG00000167034,ENSG00000139515,ENSG00000107187,ENSG00000102974,ENSG00000275410,ENSG00000106004,ENSG00000165556…	0.661157
TFe in VPA-opened DARs	GO:BP	GO:0048858	cell projection morphogenesis	0.00752729	242	34	57	705	ENSG00000107485,ENSG00000068305,ENSG00000107187,ENSG00000135638,ENSG00000143032,ENSG00000163623,ENSG00000109132,ENSG00000151615,ENSG00000106689,ENSG00000143355,ENSG00000162761,ENSG00000121454,ENSG00000130675,ENSG00000165588,ENSG00000168779,ENSG00000148704,ENSG00000116035,ENSG00000257923,ENSG00000111249,ENSG00000184486,ENSG00000152192,ENSG00000091010,ENSG00000171956,ENSG00000004848,ENSG00000106038…	0.140496
TFe in VPA-closed DARs	KEGG	KEGG:04936	Alcoholic liver disease	0.00885456	31	4	10	705	ENSG00000173039,ENSG00000138795,ENSG00000081059,ENSG00000152284	0.129032
TFe in VPA-closed DARs	REAC	REAC:R-HSA-4641265	Repression of WNT target genes	0.0103479	31	3	4	705	ENSG00000138795,ENSG00000081059,ENSG00000152284	0.0967742
TFe in VPA-closed DARs	REAC	REAC:R-HSA-195253	Degradation of beta-catenin by the destruction complex	0.0103479	31	3	4	705	ENSG00000138795,ENSG00000081059,ENSG00000152284	0.0967742
TFe in VPA-closed DARs	KEGG	KEGG:05224	Breast cancer	0.012565	31	5	19	705	ENSG00000135547,ENSG00000138795,ENSG00000081059,ENSG00000197921,ENSG00000152284	0.16129
TFe in VPA-closed DARs	KEGG	KEGG:05165	Human papillomavirus infection	0.0126139	31	6	29	705	ENSG00000173039,ENSG00000135547,ENSG00000081059,ENSG00000197921,ENSG00000152284,ENSG00000124232	0.193548
TFe in VPA-closed DARs	REAC	REAC:R-HSA-9825892	Regulation of MITF-M-dependent genes involved in cell cycle and proliferation	0.015058	31	3	5	705	ENSG00000138795,ENSG00000081059,ENSG00000152284	0.0967742
TFe in VPA-closed DARs	REAC	REAC:R-HSA-3858494	Beta-catenin independent WNT signaling	0.015058	31	3	5	705	ENSG00000138795,ENSG00000081059,ENSG00000152284	0.0967742
TFe in VPA-closed DARs	REAC	REAC:R-HSA-162582	Signal Transduction	0.015058	31	12	101	705	ENSG00000164736,ENSG00000112658,ENSG00000173039,ENSG00000140262,ENSG00000135547,ENSG00000019549,ENSG00000138795,ENSG00000081059,ENSG00000197921,ENSG00000198176,ENSG00000152284,ENSG00000139352	0.387097
TFe in VPA-closed DARs	REAC	REAC:R-HSA-4086398	Ca2+ pathway	0.015058	31	3	5	705	ENSG00000138795,ENSG00000081059,ENSG00000152284	0.0967742
TFe in VPA-closed DARs	REAC	REAC:R-HSA-9796292	Formation of axial mesoderm	0.0153808	31	4	11	705	ENSG00000138795,ENSG00000081059,ENSG00000197905,ENSG00000074219	0.129032
TFe in VPA-closed DARs	KEGG	KEGG:04330	Notch signaling pathway	0.0155258	31	3	6	705	ENSG00000135547,ENSG00000197921,ENSG00000124232	0.0967742
TFe in VPA-opened DARs	GO:BP	GO:0030182	neuron differentiation	0.0183968	242	81	175	705	ENSG00000159216,ENSG00000163064,ENSG00000179348,ENSG00000107485,ENSG00000162676,ENSG00000125798,ENSG00000068305,ENSG00000183072,ENSG00000185630,ENSG00000069667,ENSG00000107187,ENSG00000170345,ENSG00000124813,ENSG00000135638,ENSG00000138136,ENSG00000143032,ENSG00000164778,ENSG00000106852,ENSG00000163623,ENSG00000148826,ENSG00000169856,ENSG00000109132,ENSG00000151615,ENSG00000020633,ENSG00000106689…	0.334711
TFe in VPA-opened DARs	GO:BP	GO:0048666	neuron development	0.0189966	242	53	104	705	ENSG00000159216,ENSG00000163064,ENSG00000179348,ENSG00000107485,ENSG00000162676,ENSG00000068305,ENSG00000185630,ENSG00000107187,ENSG00000135638,ENSG00000143032,ENSG00000164778,ENSG00000106852,ENSG00000163623,ENSG00000109132,ENSG00000151615,ENSG00000020633,ENSG00000106689,ENSG00000143355,ENSG00000162761,ENSG00000121454,ENSG00000162624,ENSG00000130675,ENSG00000165588,ENSG00000116132,ENSG00000168779…	0.219008
TFe in VPA-closed DARs	REAC	REAC:R-HSA-201722	Formation of the beta-catenin:TCF transactivating complex	0.0194778	31	3	6	705	ENSG00000138795,ENSG00000081059,ENSG00000152284	0.0967742
TFe in VPA-closed DARs	REAC	REAC:R-HSA-8951430	RUNX3 regulates WNT signaling	0.0194778	31	3	6	705	ENSG00000138795,ENSG00000081059,ENSG00000152284	0.0967742
TFe in VPA-closed DARs	REAC	REAC:R-HSA-3769402	Deactivation of the beta-catenin transactivating complex	0.0194778	31	4	12	705	ENSG00000164736,ENSG00000138795,ENSG00000081059,ENSG00000152284	0.129032
TFe in VPA-closed DARs	REAC	REAC:R-HSA-4411364	Binding of TCF/LEF:CTNNB1 to target gene promoters	0.0194778	31	3	6	705	ENSG00000138795,ENSG00000081059,ENSG00000152284	0.0967742
TFe in LiCl-closed DARs	GO:BP	GO:0009653	anatomical structure morphogenesis	0.0229228	164	101	329	705	ENSG00000163064,ENSG00000102145,ENSG00000136826,ENSG00000135100,ENSG00000106331,ENSG00000185591,ENSG00000167034,ENSG00000139515,ENSG00000115415,ENSG00000275410,ENSG00000106004,ENSG00000105392,ENSG00000151702,ENSG00000057657,ENSG00000102554,ENSG00000135638,ENSG00000156150,ENSG00000143032,ENSG00000133937,ENSG00000106031,ENSG00000005102,ENSG00000185155,ENSG00000163132,ENSG00000119919,ENSG00000136327…	0.615854
TFe in VPA-opened DARs	GO:BP	GO:0048856	anatomical structure development	0.023168	242	195	508	705	ENSG00000159216,ENSG00000165030,ENSG00000163064,ENSG00000054598,ENSG00000176678,ENSG00000102145,ENSG00000179348,ENSG00000107485,ENSG00000162676,ENSG00000168269,ENSG00000108924,ENSG00000135100,ENSG00000125798,ENSG00000068305,ENSG00000183072,ENSG00000106331,ENSG00000185630,ENSG00000069667,ENSG00000204103,ENSG00000109705,ENSG00000167034,ENSG00000106410,ENSG00000177932,ENSG00000139515,ENSG00000107187…	0.805785
TFe in VPA-closed DARs	GO:CC	GO:0140552	TEAD-YAP complex	0.0252962	31	2	2	705	ENSG00000187079,ENSG00000074219	0.0645161
TFe in VPA-closed DARs	GO:BP	GO:0035329	hippo signaling	0.0259963	31	4	5	705	ENSG00000187079,ENSG00000007866,ENSG00000197905,ENSG00000074219	0.129032
TFe in VPA-closed DARs	REAC	REAC:R-HSA-201681	TCF dependent signaling in response to WNT	0.029205	31	4	14	705	ENSG00000164736,ENSG00000138795,ENSG00000081059,ENSG00000152284	0.129032
TFe in VPA-closed DARs	KEGG	KEGG:05217	Basal cell carcinoma	0.0293639	31	3	8	705	ENSG00000138795,ENSG00000081059,ENSG00000152284	0.0967742
TFe in VPA-closed DARs	KEGG	KEGG:05213	Endometrial cancer	0.0293639	31	3	8	705	ENSG00000138795,ENSG00000081059,ENSG00000152284	0.0967742
TFe in VPA-closed DARs	KEGG	KEGG:04310	Wnt signaling pathway	0.0293639	31	4	16	705	ENSG00000164736,ENSG00000138795,ENSG00000081059,ENSG00000152284	0.129032
TFe in VPA-closed DARs	KEGG	KEGG:05221	Acute myeloid leukemia	0.0293639	31	4	16	705	ENSG00000173039,ENSG00000138795,ENSG00000081059,ENSG00000152284	0.129032
TFe in VPA-opened DARs	GO:BP	GO:0048562	embryonic organ morphogenesis	0.0310842	242	53	106	705	ENSG00000179348,ENSG00000107485,ENSG00000168269,ENSG00000183072,ENSG00000204103,ENSG00000109705,ENSG00000275410,ENSG00000106004,ENSG00000160973,ENSG00000180806,ENSG00000124813,ENSG00000078399,ENSG00000138136,ENSG00000156150,ENSG00000133937,ENSG00000123388,ENSG00000163132,ENSG00000152977,ENSG00000214513,ENSG00000115507,ENSG00000116132,ENSG00000168779,ENSG00000116035,ENSG00000196767,ENSG00000091010…	0.219008
TFe in VPA-opened DARs	GO:BP	GO:0007420	brain development	0.0310842	242	61	126	705	ENSG00000163064,ENSG00000054598,ENSG00000179348,ENSG00000185630,ENSG00000069667,ENSG00000204103,ENSG00000107187,ENSG00000275410,ENSG00000170345,ENSG00000114861,ENSG00000135638,ENSG00000164778,ENSG00000133937,ENSG00000106852,ENSG00000163132,ENSG00000109132,ENSG00000069011,ENSG00000152977,ENSG00000106689,ENSG00000162761,ENSG00000162624,ENSG00000115507,ENSG00000165588,ENSG00000165462,ENSG00000107859…	0.252066
TFe in VPA-opened DARs	GO:BP	GO:0048667	cell morphogenesis involved in neuron differentiation	0.0310842	242	32	56	705	ENSG00000107485,ENSG00000068305,ENSG00000107187,ENSG00000143032,ENSG00000163623,ENSG00000109132,ENSG00000151615,ENSG00000106689,ENSG00000143355,ENSG00000162761,ENSG00000121454,ENSG00000165588,ENSG00000168779,ENSG00000148704,ENSG00000116035,ENSG00000257923,ENSG00000111249,ENSG00000184486,ENSG00000152192,ENSG00000091010,ENSG00000171956,ENSG00000004848,ENSG00000106038,ENSG00000164900,ENSG00000168505…	0.132231
TFe in LiCl-opened DARs	GO:CC	GO:0005667	transcription regulator complex	0.0329138	80	38	219	705	ENSG00000143437,ENSG00000118260,ENSG00000125952,ENSG00000116044,ENSG00000130522,ENSG00000198517,ENSG00000129152,ENSG00000122180,ENSG00000143390,ENSG00000140262,ENSG00000123268,ENSG00000162772,ENSG00000095794,ENSG00000135547,ENSG00000140044,ENSG00000197063,ENSG00000111046,ENSG00000090447,ENSG00000160199,ENSG00000080298,ENSG00000183734,ENSG00000183733,ENSG00000196628,ENSG00000118526,ENSG00000170653…	0.475
TFe in LiCl-opened DARs	GO:CC	GO:0140513	nuclear protein-containing complex	0.0329138	80	26	126	705	ENSG00000143437,ENSG00000118260,ENSG00000125952,ENSG00000116044,ENSG00000130522,ENSG00000198517,ENSG00000143390,ENSG00000140262,ENSG00000123268,ENSG00000162772,ENSG00000095794,ENSG00000140044,ENSG00000197063,ENSG00000111046,ENSG00000183734,ENSG00000196628,ENSG00000170653,ENSG00000123405,ENSG00000139352,ENSG00000112182,ENSG00000162992,ENSG00000171223,ENSG00000115966,ENSG00000156273,ENSG00000111049…	0.325
TFe in VPA-closed DARs	REAC	REAC:R-HSA-195721	Signaling by WNT	0.0363299	31	4	15	705	ENSG00000164736,ENSG00000138795,ENSG00000081059,ENSG00000152284	0.129032
TFe in VPA-opened DARs	GO:BP	GO:0021953	central nervous system neuron differentiation	0.0413184	242	33	59	705	ENSG00000179348,ENSG00000069667,ENSG00000107187,ENSG00000135638,ENSG00000138136,ENSG00000143032,ENSG00000106852,ENSG00000163623,ENSG00000109132,ENSG00000151615,ENSG00000162761,ENSG00000121454,ENSG00000162624,ENSG00000130675,ENSG00000165462,ENSG00000164853,ENSG00000196767,ENSG00000152192,ENSG00000004848,ENSG00000144355,ENSG00000115844,ENSG00000164900,ENSG00000168505,ENSG00000169840,ENSG00000180613…	0.136364
TFe in VPA-closed DARs	REAC	REAC:R-HSA-9856651	MITF-M-dependent gene expression	0.0427786	31	3	8	705	ENSG00000138795,ENSG00000081059,ENSG00000152284	0.0967742
TFe in VPA-closed DARs	GO:CC	GO:0140513	nuclear protein-containing complex	0.0452271	31	12	126	705	ENSG00000187079,ENSG00000162924,ENSG00000173039,ENSG00000140262,ENSG00000071564,ENSG00000138795,ENSG00000081059,ENSG00000196628,ENSG00000074219,ENSG00000198176,ENSG00000152284,ENSG00000139352	0.387097
TFe in VPA-opened DARs	GO:BP	GO:0060322	head development	0.0489149	242	63	133	705	ENSG00000163064,ENSG00000054598,ENSG00000179348,ENSG00000185630,ENSG00000069667,ENSG00000204103,ENSG00000107187,ENSG00000275410,ENSG00000170345,ENSG00000114861,ENSG00000135638,ENSG00000164778,ENSG00000133937,ENSG00000106852,ENSG00000163132,ENSG00000109132,ENSG00000069011,ENSG00000152977,ENSG00000106689,ENSG00000162761,ENSG00000162624,ENSG00000115507,ENSG00000165588,ENSG00000165462,ENSG00000107859…	0.260331
TFe in VPA-closed DARs	KEGG	KEGG:05216	Thyroid cancer	0.0495257	31	3	10	705	ENSG00000138795,ENSG00000081059,ENSG00000152284	0.0967742
TFe in VPA-closed DARs	KEGG	KEGG:04916	Melanogenesis	0.0495257	31	3	10	705	ENSG00000138795,ENSG00000081059,ENSG00000152284	0.0967742
TFe in LiCl-closed DARs	GO:BP	GO:0048812	neuron projection morphogenesis	0.0540402	164	26	56	705	ENSG00000135638,ENSG00000143032,ENSG00000136327,ENSG00000163623,ENSG00000151615,ENSG00000143355,ENSG00000162761,ENSG00000121454,ENSG00000165588,ENSG00000168779,ENSG00000148704,ENSG00000257923,ENSG00000184486,ENSG00000152192,ENSG00000091010,ENSG00000004848,ENSG00000106038,ENSG00000164900,ENSG00000168505,ENSG00000105996,ENSG00000159556,ENSG00000105880,ENSG00000165606,ENSG00000273706,ENSG00000115297…	0.158537
TFe in LiCl-closed DARs	GO:BP	GO:0048858	cell projection morphogenesis	0.0540402	164	26	57	705	ENSG00000135638,ENSG00000143032,ENSG00000136327,ENSG00000163623,ENSG00000151615,ENSG00000143355,ENSG00000162761,ENSG00000121454,ENSG00000165588,ENSG00000168779,ENSG00000148704,ENSG00000257923,ENSG00000184486,ENSG00000152192,ENSG00000091010,ENSG00000004848,ENSG00000106038,ENSG00000164900,ENSG00000168505,ENSG00000105996,ENSG00000159556,ENSG00000105880,ENSG00000165606,ENSG00000273706,ENSG00000115297…	0.158537
TFe in LiCl-closed DARs	GO:BP	GO:0120039	plasma membrane bounded cell projection morphogenesis	0.0540402	164	26	57	705	ENSG00000135638,ENSG00000143032,ENSG00000136327,ENSG00000163623,ENSG00000151615,ENSG00000143355,ENSG00000162761,ENSG00000121454,ENSG00000165588,ENSG00000168779,ENSG00000148704,ENSG00000257923,ENSG00000184486,ENSG00000152192,ENSG00000091010,ENSG00000004848,ENSG00000106038,ENSG00000164900,ENSG00000168505,ENSG00000105996,ENSG00000159556,ENSG00000105880,ENSG00000165606,ENSG00000273706,ENSG00000115297…	0.158537
TFe in VPA-closed DARs	REAC	REAC:R-HSA-1169091	Activation of NF-kappaB in B cells	0.0595591	31	2	3	705	ENSG00000162924,ENSG00000173039	0.0645161
TFe in VPA-closed DARs	KEGG	KEGG:05210	Colorectal cancer	0.0619452	31	3	11	705	ENSG00000138795,ENSG00000081059,ENSG00000152284	0.0967742
TFe in LiCl-closed DARs	GO:BP	GO:0007409	axonogenesis	0.0681878	164	23	49	705	ENSG00000143032,ENSG00000136327,ENSG00000163623,ENSG00000151615,ENSG00000143355,ENSG00000162761,ENSG00000121454,ENSG00000165588,ENSG00000168779,ENSG00000148704,ENSG00000184486,ENSG00000152192,ENSG00000091010,ENSG00000004848,ENSG00000106038,ENSG00000164900,ENSG00000168505,ENSG00000105996,ENSG00000159556,ENSG00000105880,ENSG00000165606,ENSG00000273706,ENSG00000016082	0.140244
TFe in LiCl-opened DARs	KEGG	KEGG:05031	Amphetamine addiction	0.0695563	80	5	10	705	ENSG00000118260,ENSG00000146592,ENSG00000143578,ENSG00000115966,ENSG00000170345	0.0625
TFe in LiCl-opened DARs	KEGG	KEGG:04925	Aldosterone synthesis and secretion	0.0695563	80	5	11	705	ENSG00000118260,ENSG00000123268,ENSG00000146592,ENSG00000143578,ENSG00000115966	0.0625
TFe in LiCl-opened DARs	KEGG	KEGG:04261	Adrenergic signaling in cardiomyocytes	0.0695563	80	5	9	705	ENSG00000118260,ENSG00000095794,ENSG00000146592,ENSG00000143578,ENSG00000115966	0.0625
TFe in LiCl-opened DARs	KEGG	KEGG:04668	TNF signaling pathway	0.0695563	80	6	15	705	ENSG00000118260,ENSG00000146592,ENSG00000171223,ENSG00000143578,ENSG00000115966,ENSG00000170345	0.075
TFe in LiCl-opened DARs	KEGG	KEGG:04935	Growth hormone synthesis, secretion and action	0.0695563	80	6	15	705	ENSG00000118260,ENSG00000146592,ENSG00000171223,ENSG00000143578,ENSG00000115966,ENSG00000170345	0.075
TFe in LiCl-opened DARs	KEGG	KEGG:04728	Dopaminergic synapse	0.0695563	80	5	11	705	ENSG00000118260,ENSG00000146592,ENSG00000143578,ENSG00000115966,ENSG00000170345	0.0625
TFe in LiCl-opened DARs	KEGG	KEGG:04918	Thyroid hormone synthesis	0.0710514	80	4	8	705	ENSG00000118260,ENSG00000146592,ENSG00000143578,ENSG00000115966	0.05
TFe in LiCl-opened DARs	KEGG	KEGG:05034	Alcoholism	0.0710514	80	4	8	705	ENSG00000118260,ENSG00000146592,ENSG00000143578,ENSG00000115966	0.05
TFe in LiCl-opened DARs	KEGG	KEGG:04714	Thermogenesis	0.0710514	80	4	8	705	ENSG00000118260,ENSG00000146592,ENSG00000143578,ENSG00000115966	0.05
TFe in LiCl-opened DARs	KEGG	KEGG:04725	Cholinergic synapse	0.0710514	80	4	8	705	ENSG00000118260,ENSG00000146592,ENSG00000143578,ENSG00000170345	0.05
TFe in VPA-opened DARs	GO:BP	GO:0007409	axonogenesis	0.071846	242	28	49	705	ENSG00000107485,ENSG00000107187,ENSG00000143032,ENSG00000163623,ENSG00000109132,ENSG00000151615,ENSG00000106689,ENSG00000143355,ENSG00000162761,ENSG00000121454,ENSG00000165588,ENSG00000168779,ENSG00000148704,ENSG00000116035,ENSG00000184486,ENSG00000152192,ENSG00000091010,ENSG00000171956,ENSG00000004848,ENSG00000106038,ENSG00000164900,ENSG00000168505,ENSG00000105996,ENSG00000159556,ENSG00000105880…	0.115702
TFe in LiCl-closed DARs	GO:BP	GO:0048667	cell morphogenesis involved in neuron differentiation	0.0781923	164	25	56	705	ENSG00000143032,ENSG00000136327,ENSG00000163623,ENSG00000151615,ENSG00000143355,ENSG00000162761,ENSG00000121454,ENSG00000165588,ENSG00000168779,ENSG00000148704,ENSG00000257923,ENSG00000184486,ENSG00000152192,ENSG00000091010,ENSG00000004848,ENSG00000106038,ENSG00000164900,ENSG00000168505,ENSG00000105996,ENSG00000159556,ENSG00000105880,ENSG00000165606,ENSG00000273706,ENSG00000115297,ENSG00000016082	0.152439
TFe in LiCl-opened DARs	GO:MF	GO:0043425	bHLH transcription factor binding	0.0791671	80	7	19	705	ENSG00000129152,ENSG00000140262,ENSG00000183734,ENSG00000183733,ENSG00000118526,ENSG00000139352,ENSG00000122691	0.0875
TFe in LiCl-opened DARs	KEGG	KEGG:04926	Relaxin signaling pathway	0.079798	80	5	13	705	ENSG00000118260,ENSG00000146592,ENSG00000143578,ENSG00000115966,ENSG00000170345	0.0625
TFe in LiCl-opened DARs	KEGG	KEGG:04922	Glucagon signaling pathway	0.079798	80	4	9	705	ENSG00000118260,ENSG00000146592,ENSG00000143578,ENSG00000115966	0.05
TFe in LiCl-opened DARs	KEGG	KEGG:05020	Prion disease	0.079798	80	4	9	705	ENSG00000118260,ENSG00000146592,ENSG00000143578,ENSG00000115966	0.05
TFe in LiCl-opened DARs	KEGG	KEGG:04713	Circadian entrainment	0.079798	80	2	2	705	ENSG00000118260,ENSG00000170345	0.025
TFe in LiCl-opened DARs	KEGG	KEGG:04911	Insulin secretion	0.079798	80	4	9	705	ENSG00000118260,ENSG00000146592,ENSG00000143578,ENSG00000115966	0.05
TFe in VPA-opened DARs	GO:BP	GO:0000902	cell morphogenesis	0.0812876	242	40	78	705	ENSG00000102145,ENSG00000107485,ENSG00000068305,ENSG00000107187,ENSG00000075426,ENSG00000135638,ENSG00000143032,ENSG00000106031,ENSG00000163132,ENSG00000163623,ENSG00000109132,ENSG00000151615,ENSG00000106689,ENSG00000143355,ENSG00000162761,ENSG00000121454,ENSG00000130675,ENSG00000165588,ENSG00000168779,ENSG00000148704,ENSG00000116035,ENSG00000257923,ENSG00000111249,ENSG00000184486,ENSG00000152192…	0.165289
TFe in VPA-opened DARs	GO:BP	GO:0035113	embryonic appendage morphogenesis	0.0812876	242	25	43	705	ENSG00000163064,ENSG00000135100,ENSG00000185630,ENSG00000124813,ENSG00000078399,ENSG00000156150,ENSG00000106031,ENSG00000123388,ENSG00000163132,ENSG00000069011,ENSG00000120149,ENSG00000116132,ENSG00000168779,ENSG00000121075,ENSG00000052850,ENSG00000170178,ENSG00000006377,ENSG00000253293,ENSG00000180818,ENSG00000128714,ENSG00000005073,ENSG00000128709,ENSG00000204304,ENSG00000105880,ENSG00000128710	0.103306
TFe in VPA-opened DARs	GO:BP	GO:0032502	developmental process	0.0812876	242	200	532	705	ENSG00000159216,ENSG00000165030,ENSG00000163064,ENSG00000054598,ENSG00000176678,ENSG00000102145,ENSG00000179348,ENSG00000107485,ENSG00000162676,ENSG00000168269,ENSG00000108924,ENSG00000135100,ENSG00000125798,ENSG00000068305,ENSG00000183072,ENSG00000106331,ENSG00000185630,ENSG00000069667,ENSG00000204103,ENSG00000109705,ENSG00000167034,ENSG00000106410,ENSG00000177932,ENSG00000139515,ENSG00000107187…	0.826446
TFe in VPA-opened DARs	GO:BP	GO:0032501	multicellular organismal process	0.0812876	242	191	503	705	ENSG00000159216,ENSG00000165030,ENSG00000163064,ENSG00000054598,ENSG00000176678,ENSG00000102145,ENSG00000179348,ENSG00000107485,ENSG00000162676,ENSG00000168269,ENSG00000135100,ENSG00000125798,ENSG00000068305,ENSG00000183072,ENSG00000106331,ENSG00000185630,ENSG00000069667,ENSG00000158773,ENSG00000204103,ENSG00000109705,ENSG00000167034,ENSG00000177932,ENSG00000139515,ENSG00000107187,ENSG00000102974…	0.789256
TFe in VPA-opened DARs	GO:BP	GO:0048568	embryonic organ development	0.0812876	242	65	141	705	ENSG00000163064,ENSG00000054598,ENSG00000102145,ENSG00000179348,ENSG00000107485,ENSG00000168269,ENSG00000183072,ENSG00000185630,ENSG00000204103,ENSG00000109705,ENSG00000275410,ENSG00000106004,ENSG00000165556,ENSG00000160973,ENSG00000180806,ENSG00000171223,ENSG00000124813,ENSG00000078399,ENSG00000138136,ENSG00000156150,ENSG00000164778,ENSG00000133937,ENSG00000123388,ENSG00000163132,ENSG00000152977…	0.268595
TFe in VPA-opened DARs	GO:BP	GO:0048699	generation of neurons	0.0812876	242	82	186	705	ENSG00000159216,ENSG00000163064,ENSG00000179348,ENSG00000107485,ENSG00000162676,ENSG00000125798,ENSG00000068305,ENSG00000183072,ENSG00000185630,ENSG00000069667,ENSG00000107187,ENSG00000170345,ENSG00000124813,ENSG00000135638,ENSG00000138136,ENSG00000143032,ENSG00000164778,ENSG00000106852,ENSG00000163623,ENSG00000148826,ENSG00000169856,ENSG00000109132,ENSG00000151615,ENSG00000020633,ENSG00000106689…	0.338843
TFe in VPA-opened DARs	GO:BP	GO:0030326	embryonic limb morphogenesis	0.0812876	242	25	43	705	ENSG00000163064,ENSG00000135100,ENSG00000185630,ENSG00000124813,ENSG00000078399,ENSG00000156150,ENSG00000106031,ENSG00000123388,ENSG00000163132,ENSG00000069011,ENSG00000120149,ENSG00000116132,ENSG00000168779,ENSG00000121075,ENSG00000052850,ENSG00000170178,ENSG00000006377,ENSG00000253293,ENSG00000180818,ENSG00000128714,ENSG00000005073,ENSG00000128709,ENSG00000204304,ENSG00000105880,ENSG00000128710	0.103306
TFe in LiCl-opened DARs	REAC	REAC:R-HSA-525793	Myogenesis	0.081927	80	6	11	705	ENSG00000129152,ENSG00000122180,ENSG00000140262,ENSG00000111046,ENSG00000196628,ENSG00000111049	0.075
TFe in LiCl-opened DARs	REAC	REAC:R-HSA-9031628	NGF-stimulated transcription	0.081927	80	7	16	705	ENSG00000130522,ENSG00000140262,ENSG00000123268,ENSG00000139352,ENSG00000171223,ENSG00000115966,ENSG00000170345	0.0875
TFe in LiCl-opened DARs	REAC	REAC:R-HSA-9707587	Regulation of HMOX1 expression and activity	0.0838288	80	3	3	705	ENSG00000116044,ENSG00000198517,ENSG00000156273	0.0375
TFe in LiCl-opened DARs	KEGG	KEGG:04915	Estrogen signaling pathway	0.0856961	80	5	14	705	ENSG00000118260,ENSG00000146592,ENSG00000143578,ENSG00000115966,ENSG00000170345	0.0625
TFe in VPA-opened DARs	GO:BP	GO:0007399	nervous system development	0.0864159	242	112	269	705	ENSG00000159216,ENSG00000163064,ENSG00000054598,ENSG00000179348,ENSG00000107485,ENSG00000162676,ENSG00000125798,ENSG00000068305,ENSG00000183072,ENSG00000185630,ENSG00000069667,ENSG00000204103,ENSG00000107187,ENSG00000275410,ENSG00000105392,ENSG00000170345,ENSG00000114861,ENSG00000124813,ENSG00000135638,ENSG00000138136,ENSG00000143032,ENSG00000164778,ENSG00000133937,ENSG00000106852,ENSG00000163132…	0.46281
TFe in LiCl-opened DARs	GO:MF	GO:0000978	RNA polymerase II cis-regulatory region sequence-specific DNA binding	0.087238	80	77	615	705	ENSG00000143437,ENSG00000118260,ENSG00000171786,ENSG00000125952,ENSG00000148516,ENSG00000172273,ENSG00000005889,ENSG00000116044,ENSG00000172238,ENSG00000130522,ENSG00000198517,ENSG00000129152,ENSG00000122180,ENSG00000132005,ENSG00000143390,ENSG00000140262,ENSG00000198911,ENSG00000087903,ENSG00000123268,ENSG00000162772,ENSG00000180535,ENSG00000095794,ENSG00000175727,ENSG00000135547,ENSG00000140044…	0.9625
TFe in VPA-closed DARs	KEGG	KEGG:05215	Prostate cancer	0.0878299	31	4	23	705	ENSG00000173039,ENSG00000138795,ENSG00000081059,ENSG00000152284	0.129032
TFe in VPA-closed DARs	GO:CC	GO:0090575	RNA polymerase II transcription regulator complex	0.0891221	31	10	107	705	ENSG00000187079,ENSG00000140262,ENSG00000071564,ENSG00000138795,ENSG00000081059,ENSG00000196628,ENSG00000074219,ENSG00000198176,ENSG00000152284,ENSG00000139352	0.322581
TFe in VPA-closed DARs	GO:CC	GO:0071159	NF-kappaB complex	0.0891221	31	2	4	705	ENSG00000162924,ENSG00000173039	0.0645161
TFe in LiCl-opened DARs	REAC	REAC:R-HSA-187037	Signaling by NTRK1 (TRKA)	0.0903317	80	7	19	705	ENSG00000130522,ENSG00000140262,ENSG00000123268,ENSG00000139352,ENSG00000171223,ENSG00000115966,ENSG00000170345	0.0875
TFe in LiCl-opened DARs	REAC	REAC:R-HSA-198725	Nuclear Events (kinase and transcription factor activation)	0.0903317	80	7	18	705	ENSG00000130522,ENSG00000140262,ENSG00000123268,ENSG00000139352,ENSG00000171223,ENSG00000115966,ENSG00000170345	0.0875
TFe in LiCl-opened DARs	REAC	REAC:R-HSA-166520	Signaling by NTRKs	0.0903317	80	7	19	705	ENSG00000130522,ENSG00000140262,ENSG00000123268,ENSG00000139352,ENSG00000171223,ENSG00000115966,ENSG00000170345	0.0875
TFe in LiCl-closed DARs	GO:BP	GO:0007275	multicellular organism development	0.0957657	164	125	457	705	ENSG00000163064,ENSG00000102145,ENSG00000136826,ENSG00000135100,ENSG00000106331,ENSG00000185591,ENSG00000187079,ENSG00000167034,ENSG00000139515,ENSG00000115415,ENSG00000275410,ENSG00000106004,ENSG00000120738,ENSG00000105392,ENSG00000057657,ENSG00000102554,ENSG00000135638,ENSG00000187098,ENSG00000185960,ENSG00000156150,ENSG00000143032,ENSG00000133937,ENSG00000106031,ENSG00000106852,ENSG00000005102…	0.762195
TFe in VPA-opened DARs	GO:BP	GO:0060173	limb development	0.096739	242	30	55	705	ENSG00000163064,ENSG00000135100,ENSG00000185630,ENSG00000124813,ENSG00000078399,ENSG00000156150,ENSG00000106031,ENSG00000123388,ENSG00000163132,ENSG00000069011,ENSG00000106511,ENSG00000120149,ENSG00000116132,ENSG00000134438,ENSG00000168779,ENSG00000121075,ENSG00000052850,ENSG00000170178,ENSG00000006377,ENSG00000174279,ENSG00000253293,ENSG00000180818,ENSG00000123364,ENSG00000128714,ENSG00000005073…	0.123967
TFe in VPA-opened DARs	GO:BP	GO:0048736	appendage development	0.096739	242	30	55	705	ENSG00000163064,ENSG00000135100,ENSG00000185630,ENSG00000124813,ENSG00000078399,ENSG00000156150,ENSG00000106031,ENSG00000123388,ENSG00000163132,ENSG00000069011,ENSG00000106511,ENSG00000120149,ENSG00000116132,ENSG00000134438,ENSG00000168779,ENSG00000121075,ENSG00000052850,ENSG00000170178,ENSG00000006377,ENSG00000174279,ENSG00000253293,ENSG00000180818,ENSG00000123364,ENSG00000128714,ENSG00000005073…	0.123967
