## Supplementary Table 12 for "Assessing molecular gene by treatment interactions using a population of neural progenitors exposed to valproic acid and lithium"

### Sheet: Description
Supplementary Table 12| List of response-eQTLs
A. VPA vs Vehicle, B. LiCl vs Vehicle
Column Name	Description
gene_name	HGNC gene name
chromosome	chromosome position
start	start position of gene
end	end position of gene
snp_id	SNP ID
Assessed Allele	assessed allele
maf	minor allele (assessed allele) frequency
beta	interaction effect
beta_se	standard error of interaction effect
p_value	P value of interaction effect
padj	BH-adjusted Pvalue

### Sheet: A. VPA vs Vehicle
gene_name	chromosome	start	end	snp_id	Assessed Allele	maf	beta	beta_se	p_value	padj
ABCA12	2	214931542	215138626	chr2:214809647:C:T	C	0.366667	0.413147	0.0674467	4.98793e-11	1.35273e-07
SNHG31	2	214810181	214963575	chr2:214809647:C:T	C	0.366667	0.364519	0.0611806	1.95872e-10	2.65603e-07
ENSG00000227769	2	215004782	215085488	chr2:214809647:C:T	C	0.366667	0.2226	0.0597548	0.000135638	0.00750712
ENSG00000257176	12	29277955	29317848	chr12:29338595:A:G	A	0.366667	0.18306	0.0361971	1.18735e-07	9.16701e-05
GPR108	19	6729914	6737603	chr19:6740369:G:A	G	0.34	0.136184	0.0270386	1.35207e-07	9.16701e-05
ZNF718	4	124501	202303	chr4:158487:CCTTA:C	CCTTA	0.413333	0.116141	0.0234167	2.17829e-07	0.000109269
ITGB3BP	1	63440770	63593721	chr1:63554971:CT:C	CT	0.133333	-0.247447	0.0500625	2.41746e-07	0.000109269
EXOSC6	16	70246778	70251940	chr16:70375941:T:C	T	0.44	0.12768	0.0274296	1.31469e-06	0.000509349
RAET1G	6	149916878	149923121	chr6:149864373:T:A	T	0.34	0.302873	0.0655589	1.60086e-06	0.000542691
AP5S1	20	3820524	3828838	chr20:3457487:A:G	A	0.46	-0.11038	0.0247871	3.99004e-06	0.00120233
S100A11	1	152032506	152047907	chr1:152037840:A:G	A	0.133333	0.240866	0.0557716	8.08457e-06	0.00201199
ENSG00000228793	6	3585101	3720081	chr6:3742947:C:G	C	0.0733333	0.296422	0.0688308	8.61203e-06	0.00201199
POC1B-AS1	12	89524594	89548005	chr12:89415028:C:T	C	0.08	0.271125	0.0630513	8.90263e-06	0.00201199
ENSG00000263011	16	3106764	3109576	chr16:3560641:T:C	T	0.46	-0.16019	0.0374067	9.74608e-06	0.00203318
LINC02268	4	174091766	174220398	chr4:174106759:C:T	C	0.08	-0.330702	0.0785688	1.4119e-05	0.0026293
LBH	2	30231534	30323730	chr2:30293681:T:C	T	0.166667	0.332839	0.0791878	1.45426e-05	0.0026293
CNN2	19	1026586	1039068	chr19:1030651:C:G	C	0.373333	-0.130024	0.0310776	1.60101e-05	0.00271371
AP2S1	19	46838136	46850846	chr19:46849403:AAC:A	AAC	0.486667	0.0748002	0.0180864	2.03054e-05	0.00323931
LINC01091	4	123539026	123962698	chr4:123498874:A:G	A	0.0666667	-0.445511	0.109571	2.84896e-05	0.00388048
FAM221A	7	23680130	23703249	chr7:23676297:G:T	G	0.46	-0.158104	0.0389224	2.90323e-05	0.00388048
COA6	1	234373456	234385080	chr1:234391122:T:C	T	0.333333	0.117795	0.0290689	3.04218e-05	0.00388048
LINC02506	4	31997376	32228543	chr4:31996940:G:A	G	0.0933333	0.415897	0.102745	3.10709e-05	0.00388048
PABIR1	9	68780065	68785566	chr9:68440512:T:C	T	0.146667	0.0987787	0.0244191	3.14788e-05	0.00388048
TMEM243	7	87196160	87220587	chr7:87231016:C:T	C	0.346667	-0.112629	0.0280911	3.73034e-05	0.00432425
MYCNOS	2	15918350	15942249	chr2:15163657:C:T	C	0.18	-0.205931	0.0514309	3.82677e-05	0.00432425
THY1	11	119415476	119424985	chr11:119442040:G:C	G	0.326667	-0.191369	0.0479331	4.04225e-05	0.00438504
C1QL4	12	49332409	49337188	chr12:49336352:G:C	G	0.08	-0.371463	0.0946758	5.57269e-05	0.00581274
CHD1L	1	147242654	147295765	chr1:147242605:G:A	G	0.346667	0.133271	0.0342043	6.31498e-05	0.00585565
LGMN	14	92703807	92748679	chr14:92693108:A:G	A	0.213333	0.157276	0.0403657	6.31639e-05	0.00585565
TNFRSF13C	22	41922032	41926806	chr22:41939617:G:A	G	0.333333	-0.152061	0.0390828	6.47907e-05	0.00585565
TICRR	15	89575469	89631056	chr15:89503458:T:C	T	0.28	0.160818	0.0413746	6.5942e-05	0.00585565
HGH1	8	144137774	144140851	chr8:143790241:C:G	C	0.353333	0.0881319	0.0226933	6.6934e-05	0.00585565
ZBED9	6	28570535	28616212	chr6:27683255:C:G	C	0.0133333	0.936913	0.241788	6.96301e-05	0.00590115
ATP13A3	3	194402672	194498364	chr3:194526021:G:C	G	0.446667	-0.0725696	0.0188278	7.64387e-05	0.00619596
SNHG9	16	1964959	1965509	chr16:1958532:C:T	C	0.366667	0.170588	0.0442991	7.76779e-05	0.00619596
ENSG00000245667	12	6543504	6544931	chr12:6725654:A:G	A	0.0133333	0.692796	0.180714	8.39271e-05	0.00637421
CFAP70	10	73253759	73358859	chr10:73029642:G:T	G	0.193333	0.178635	0.0466653	8.60833e-05	0.00637421
C2orf27A	2	131647990	131767404	chr2:131682500:G:C	G	0.34	0.150742	0.0394866	9.02204e-05	0.00637421
SCAMP5	15	74957219	75021495	chr15:74996269:G:C	G	0.14	0.151949	0.0398057	9.03293e-05	0.00637421
ENSG00000278013	15	82540870	82562374	chr15:82069784:G:T	G	0.233333	-0.161626	0.0423772	9.16645e-05	0.00637421
OMA1	1	58415384	58546802	chr1:58546732:A:C	A	0.253333	0.112212	0.0295483	9.86233e-05	0.00668666
PSMD5	9	120815496	120842951	chr9:120843433:CGAAGGCGTGAGTAATA:C	CGAAGGCGTGAGTAATA	0.46	-0.0747578	0.0197469	0.000103927	0.00672686
ENSG00000267138	19	3754620	3756659	chr19:3739675:A:G	A	0.42	-0.198437	0.0524236	0.000104177	0.00672686
PHLDA2	11	2928273	2929420	chr11:3009294:A:G	A	0.42	0.256422	0.0680362	0.00011199	0.00706318
SMDT1	22	42079691	42084284	chr22:42070505:C:G	C	0.32	-0.0732546	0.019475	0.000115731	0.00713321
LINC02073	17	51336646	51521401	chr17:51439805:A:G	A	0.34	0.212187	0.0565628	0.000120993	0.00729182
DBH-AS1	9	133654586	133657313	chr9:133735079:T:C	T	0.42	-0.137741	0.0368417	0.000127873	0.00743892
FECH	18	57544377	57586702	chr18:57571588:A:G	A	0.206667	0.0877225	0.0234749	0.000128919	0.00743892
CLN8	8	1755778	1801711	chr8:1749143:G:T	G	0.333333	0.084924	0.0227787	0.000133881	0.00750712
ENSG00000270002	10	85644073	85648066	chr10:85245456:T:C	T	0.106667	0.297484	0.0799703	0.000138797	0.00752837
GAB2	11	78215293	78418348	chr11:78299784:A:G	A	0.306667	-0.129868	0.0350086	0.000145173	0.00771979
LGALS1	22	37675636	37679802	chr22:37680056:G:A	G	0.326667	-0.123983	0.0336366	0.000160795	0.00838608
TRPM2	21	44350163	44443081	chr21:44348467:T:C	T	0.366667	-0.25944	0.0705537	0.000166959	0.00840335
PTPN13	4	86594315	86815171	chr4:87746520:G:C	G	0.0866667	-0.131353	0.0357259	0.000167323	0.00840335
TTF2	1	117060326	117107453	chr1:117057188:C:T	C	0.1	-0.134472	0.036801	0.000184365	0.00909088
ADGRG3	16	57668277	57689378	chr16:57665019:A:G	A	0.386667	0.210963	0.0578544	0.000190428	0.00922217
FAM95C	9	38540569	38577207	chr9:38682831:C:T	C	0.186667	0.214117	0.0588353	0.000196339	0.00934163
ANKRD18A	9	38571358	38620596	chr9:38682831:C:T	C	0.186667	0.227931	0.0725514	0.00139704	0.0338283
TSEN2	3	12484421	12541549	chr3:12482105:G:C	G	0.193333	0.0775381	0.0214016	0.000210347	0.00983551
TSPAN33	7	129144707	129169699	chr7:129143002:CT:C	CT	0.253333	0.117482	0.0326382	0.000232225	0.0106745
MRPL23-AS1	11	1983237	1989920	chr11:1960555:G:T	G	0.393333	0.153281	0.0428566	0.000255596	0.0115529
SLC37A4	11	119024114	119030906	chr11:119056008:A:C	A	0.253333	0.0831145	0.0235043	0.000302244	0.0133629
SOD2	6	159669069	159762529	chr6:159706764:G:A	G	0.246667	-0.0683698	0.0193487	0.000305493	0.0133629
GRK3	22	25564675	25729294	chr22:25459662:G:A	G	0.26	-0.194584	0.0553058	0.000325196	0.0138282
HAUS1	18	46104378	46128333	chr18:46104399:G:C	G	0.0933333	-0.131408	0.0374476	0.000337689	0.0138282
IL27RA	19	14031762	14053218	chr19:14032339:G:C	G	0.166667	0.162295	0.0462798	0.000340868	0.0138282
GSTT2B	22	23957414	23961195	chr22:23908608:C:G	C	0.42	0.203919	0.0581628	0.00034202	0.0138282
SYCP2L	6	10886831	10979320	chr6:10887020:G:C	G	0.226667	-0.179317	0.0511661	0.000343985	0.0138282
F5	1	169511951	169586588	chr1:169372217:ACT:A	ACT	0.153333	0.167457	0.0478417	0.000350162	0.0138282
OVCH2	11	7689437	7706477	chr11:7885393:A:G	A	0.22	-0.197099	0.0563289	0.000351824	0.0138282
PCYOX1L	5	149358037	149369653	chr5:149377870:G:A	G	0.34	0.0624021	0.0178521	0.000356974	0.0138302
KLRB1	12	9594551	9607916	chr12:9453839:A:G	A	0.486667	-0.153928	0.0441274	0.000367635	0.0140426
LINC02878	8	143696154	143698413	chr8:143695196:T:C	T	0.486667	-0.139584	0.040455	0.00042844	0.0158855
TENM1	X	124375903	124963817	chrX:125179054:A:G	A	0.466667	0.211463	0.0613018	0.000429827	0.0158855
GUCA1B	6	42183284	42194956	chr6:42191490:T:C	T	0.346667	-0.132734	0.038502	0.000433455	0.0158855
KLHL32	6	96924620	97140754	chr6:96985012:A:G	A	0.366667	0.154778	0.0449553	0.000441389	0.0159606
SLC9A8	20	49812713	49892242	chr20:49883072:C:T	C	0.38	-0.0513611	0.0150028	0.000477106	0.0170251
NUP88	17	5360963	5419676	chr17:5409572:A:G	A	0.5	0.0436378	0.0127766	0.000492474	0.0171469
CHRND	2	232525993	232536667	chr2:232397482:G:A	G	0.3	0.173577	0.0508262	0.000493163	0.0171469
MICA	6	31399784	31415315	chr6:31400674:T:C	T	0.306667	0.287125	0.0845664	0.000533476	0.0183138
LINC00486	2	32825359	32926693	chr2:32807543:C:T	C	0.34	0.153878	0.0454477	0.000553698	0.0187704
RNASEL	1	182573634	182589256	chr1:182598305:G:A	G	0.186667	0.205249	0.0608371	0.000580583	0.0190516
DIS3L	15	66293217	66333898	chr15:66293569:C:A	C	0.113333	-0.155741	0.0462169	0.000589655	0.0190516
LIX1	5	97091867	97142753	chr5:97129669:G:A	G	0.0666667	0.549376	0.163038	0.000590085	0.0190516
ZNF132	19	58432814	58440153	chr19:58406051:A:G	A	0.366667	-0.0564581	0.0167551	0.000590092	0.0190516
FYB2	1	56718789	56819696	chr1:56677098:A:G	A	0.373333	0.134227	0.0402802	0.000682268	0.0217684
TNXB	6	32041153	32115334	chr6:32615155:T:C	T	0.44	0.136973	0.0412462	0.000713204	0.0224908
CHST15	10	124007668	124093598	chr10:124379593:T:C	T	0.186667	0.360296	0.108612	0.000723137	0.0225419
ZNF69	19	11887782	11914329	chr19:11890134:C:T	C	0.166667	0.18573	0.0560699	0.000736625	0.0227014
TRMT2B	X	101009346	101052116	chrX:101069553:C:G	C	0.106667	-0.0887336	0.0268706	0.000766083	0.023344
PAPOLA-DT	14	96500810	96502321	chr14:95626339:C:T	C	0.246667	-0.115662	0.0352	0.000815697	0.0245797
ENSG00000279182	22	50316035	50317025	chr22:50544557:C:G	C	0.313333	-0.152667	0.0465399	0.00083301	0.0248255
XRCC1	19	43543311	43580473	chr19:43575535:G:A	G	0.36	0.0702093	0.0214362	0.00084927	0.025035
PHPT1	9	136848724	136851027	chr9:136899879:C:T	C	0.333333	-0.0851932	0.0261472	0.000906036	0.0262877
ENSG00000286559	18	39655645	39665494	chr18:39723359:C:T	C	0.473333	-0.15096	0.0463531	0.000911151	0.0262877
LINC01537	11	72570660	72573229	chr11:72670584:A:G	A	0.3	0.184046	0.0566658	0.000941983	0.0267106
COL4A5	X	108439838	108697545	chrX:108442809:C:T	C	0.0333333	-0.258806	0.0797079	0.000945507	0.0267106
ENSG00000277548	15	55346347	55346752	chr15:55417047:AC:A	AC	0.26	0.148036	0.0457148	0.000976876	0.0273123
ENSG00000254718	14	60240121	60248765	chr14:61107179:T:C	T	0.366667	0.122418	0.0379271	0.00101629	0.0281243
ZNF483	9	111525159	111577844	chr9:111530015:C:T	C	0.353333	0.124468	0.0387726	0.00108502	0.0295531
HAPLN3	15	88877294	88895597	chr15:88955123:A:G	A	0.113333	0.233613	0.0727981	0.00108972	0.0295531
WEE2	7	141708353	141731271	chr7:141740107:G:C	G	0.466667	-0.118947	0.0372249	0.0011466	0.030788
ZFAND2A	7	1152071	1160759	chr7:1157996:A:C	A	0.453333	0.0959221	0.0301042	0.00118558	0.0315223
EFCAB2	1	244969705	245127164	chr1:244970247:GGC:G	GGC	0.36	0.0897753	0.0282608	0.00122869	0.0323515
MISP3	19	14072536	14075062	chr19:14079694:T:C	T	0.453333	0.119266	0.0375777	0.00124156	0.0323679
NAP1L4	11	2944431	2992377	chr11:3072415:G:A	G	0.493333	-0.0309276	0.00975229	0.00125318	0.0323679
LINC01320	2	33706886	34738231	chr2:33678762:C:CACTT	C	0.473333	0.266903	0.0843093	0.001279	0.0327232
ENSG00000285754	2	34134371	34220575	chr2:33678762:C:CACTT	C	0.473333	0.213793	0.0711379	0.00227242	0.0460322
SHROOM4	X	50591642	50814302	chrX:50732181:G:GT	G	0.113333	0.342777	0.108496	0.00130943	0.0329938
PXDN	2	1631887	1744852	chr2:1744221:G:A	G	0.346667	0.0663993	0.0210229	0.00131391	0.0329938
MRPL21	11	68891276	68903835	chr11:68885764:C:T	C	0.233333	0.0907621	0.0287835	0.00133901	0.0333156
METTL4	18	2537525	2571509	chr18:2618901:A:G	A	0.42	-0.0588512	0.018707	0.00137529	0.0337379
C1QTNF1-AS1	17	79018131	79027673	chr17:79011980:T:G	T	0.413333	-0.1594	0.0506861	0.00138087	0.0337379
ARPIN-AP3S2	15	89834308	89912882	chr15:90253778:G:C	G	0.42	-0.121278	0.0388243	0.00149091	0.0357817
CDC25B	20	3786772	3806121	chr20:3811890:A:G	A	0.426667	-0.0772835	0.0249548	0.00164262	0.039077
RFT1	3	53088483	53130453	chr3:53082835:C:T	C	0.446667	0.0491886	0.0159318	0.00169958	0.0400804
ENSG00000234147	6	140575812	140898448	chr6:140819994:A:G	A	0.306667	0.137418	0.0446407	0.00175601	0.0410544
TP73	1	3652516	3736201	chr1:3650061:AGCAGGCTG:A	AGCAGGCTG	0.333333	0.153521	0.0500381	0.00182136	0.0415728
MRPS14	1	175010789	175023425	chr1:175014497:T:C	T	0.213333	-0.0627836	0.0204892	0.00184644	0.0415728
HSPG2	1	21822244	21937310	chr1:21947568:C:T	C	0.493333	-0.0882351	0.0288413	0.00187885	0.0415728
ENSG00000260156	16	70747057	70747926	chr16:71139450:A:G	A	0.06	-0.223299	0.0730296	0.00189008	0.0415728
SETD9	5	56909260	56925532	chr5:56898941:T:C	T	0.32	0.122702	0.0401417	0.00189631	0.0415728
PRKAR1B	7	549197	727650	chr7:769112:C:T	C	0.233333	-0.107698	0.0352558	0.00190958	0.0415728
UQCC3	11	62670273	62673686	chr11:62562286:T:A	T	0.2	0.0997922	0.0326834	0.00191954	0.0415728
XKR9	8	70669339	70790371	chr8:71039160:C:G	C	0.206667	-0.123168	0.0403407	0.0019203	0.0415728
ENSG00000268678	19	57350848	57352012	chr19:57353714:T:C	T	0.22	-0.126237	0.0413597	0.00192713	0.0415728
ENSG00000287373	11	30773913	30850559	chr11:30734390:G:A	G	0.346667	0.148235	0.0485768	0.00193148	0.0415728
PILRB	7	100352176	100367733	chr7:100374499:A:G	A	0.113333	-0.197263	0.0647138	0.0019543	0.0417328
DDX20	1	111754832	111775602	chr1:111778410:T:A	T	0.206667	0.0517951	0.0170163	0.00198475	0.042052
ZNF334	20	46499630	46513559	chr20:46523829:C:A	C	0.146667	0.169812	0.0562985	0.00218709	0.0457238
LARGE1	22	33162226	33922841	chr22:33416531:A:C	A	0.413333	0.0470575	0.0156069	0.00219553	0.0457238
FTSJ3	17	63819433	63830012	chr17:63874362:C:T	C	0.333333	0.0543386	0.0180319	0.00220864	0.0457238
SLC18A1	8	20144855	20183206	chr8:20185414:C:G	C	0.246667	-0.294715	0.0981719	0.00229876	0.0460322
CD151	11	832887	839831	chr11:834802:A:G	A	0.273333	-0.0889834	0.0296454	0.00230224	0.0460322
MRPL42	12	93467514	93516214	chr12:93504877:T:G	T	0.253333	0.0543189	0.0181009	0.00230777	0.0460322
CHL1	3	196763	409417	chr3:67961:T:A	T	0.466667	0.0950456	0.0316732	0.0023084	0.0460322
MTA3	2	42494569	42756947	chr2:42535736:CATA:C	CATA	0.246667	0.0556997	0.0186802	0.00246661	0.0484924
ESPNL	2	238100340	238133287	chr2:238099426:G:A	G	0.24	-0.158113	0.0530289	0.00246753	0.0484924
TRPM6	9	74722495	74888094	chr9:74741890:CA:C	CA	0.426667	0.126998	0.0427044	0.00253454	0.0493867
LINC01307	1	101323337	101390303	chr1:101323692:C:G	C	0.366667	0.173638	0.0584209	0.00254946	0.0493867
ENSG00000273284	18	9259388	9260390	chr18:8805120:G:T	G	0.16	0.149629	0.0504196	0.0025896	0.0498084
PCTP	17	55751051	55842830	chr17:55777706:T:TA	T	0.18	0.0759624	0.0256403	0.00263504	0.0503256
EPB41	1	28887091	29120046	chr1:29658831:G:C	G	0.2	-0.12471	0.0421599	0.00267695	0.0506898
GNAL	18	11689264	11885685	chr18:11689523:T:C	T	0.253333	0.157752	0.0533708	0.00269782	0.0506898
ZSCAN21	7	100049774	100065040	chr7:100039619:G:A	G	0.393333	0.0541067	0.0183137	0.00271018	0.0506898
XAF1	17	6755448	6775647	chr17:6524376:T:C	T	0.08	0.260926	0.0883862	0.00273196	0.0507471
CYP4F11	19	15912367	15934867	chr19:15934681:G:C	G	0.393333	0.198015	0.0673009	0.00282587	0.0521344
SHF	15	45167214	45201175	chr15:45166984:G:A	G	0.286667	-0.0893982	0.0304378	0.00287613	0.0521922
ENSG00000236529	7	65840055	65842396	chr7:65977808:A:T	A	0.333333	0.121594	0.0414194	0.00288985	0.0521922
AS3MT	10	102869470	102901899	chr10:102858938:A:G	A	0.393333	-0.121879	0.0415218	0.0028936	0.0521922
ENSG00000287106	16	78273497	78275607	chr16:78475460:G:T	G	0.1	0.187312	0.0638799	0.00292387	0.0521922
ENSG00000270083	22	42089630	42090028	chr22:42084417:G:A	G	0.153333	0.162339	0.0553658	0.00292523	0.0521922
ENSG00000247934	12	28163298	28190738	chr12:28326824:C:G	C	0.113333	-0.125284	0.0427669	0.00295176	0.0523214
ADH4	4	99123657	99157792	chr4:99144358:T:G	T	0.386667	-0.107048	0.0365841	0.00298608	0.0525861
THEM4	1	151870866	151909637	chr1:151905747:G:T	G	0.366667	-0.0813713	0.0278736	0.00305555	0.0532175
OIP5	15	41309273	41332591	chr15:41272195:A:G	A	0.406667	0.11432	0.0391873	0.00307666	0.0532175
PLEKHA1	10	122374696	122442602	chr10:122346785:G:A	G	0.42	-0.0687201	0.0235595	0.00308081	0.0532175
KCNMB1	5	170374671	170389634	chr5:170490464:T:G	T	0.433333	0.14923	0.0512074	0.00310861	0.0533579
ZNF469	16	88382959	88440757	chr16:88376336:C:T	C	0.406667	0.212575	0.0735531	0.00337233	0.0575205
LINC01291	2	74918148	74938418	chr2:74958729:G:T	G	0.313333	0.248756	0.0862135	0.00342657	0.0580804
ENSG00000286812	18	11758977	11786181	chr18:11692774:T:C	T	0.26	0.124797	0.0432882	0.00345446	0.0581894
CANX	5	179678628	179731641	chr5:179711270:G:GA	G	0.233333	-0.0706763	0.0245409	0.00348916	0.0582838
HIGD2A	5	176388751	176389761	chr5:176383834:C:T	C	0.0866667	0.113719	0.0395029	0.00350304	0.0582838
MPP2	17	43875357	43909711	chr17:43889978:A:T	A	0.2	0.0893106	0.0312131	0.00371308	0.0614016
CEBPZ	2	37201612	37231596	chr2:37231568:G:A	G	0.24	-0.0670835	0.0235185	0.00382516	0.0628718
LIN7A	12	80792520	80937934	chr12:81095935:A:G	A	0.366667	-0.0953003	0.0334379	0.0038545	0.0629724
FAM182B	20	25762384	25868225	chr20:25873426:G:A	G	0.44	-0.096996	0.0341065	0.00393389	0.0634112
NARF-AS2	17	82454140	82458521	chr17:82439608:A:G	A	0.406667	0.101996	0.0358749	0.00394434	0.0634112
LURAP1	1	46203334	46221256	chr1:46288814:G:A	G	0.406667	0.0904937	0.0318352	0.00395151	0.0634112
CSGALNACT1	8	19404161	19758029	chr8:19379359:T:A	T	0.153333	0.116601	0.041066	0.0039938	0.0634822
RAB39B	X	155258235	155264491	chrX:155422319:A:C	A	0.406667	-0.0500364	0.0176267	0.00400275	0.0634822
ENSG00000233654	2	190534855	190569776	chr2:190504195:G:C	G	0.273333	0.0986771	0.0347882	0.00403135	0.0635641
ENSG00000286699	3	101686827	101700926	chr3:101785973:C:T	C	0.24	-0.0900274	0.0317761	0.00407601	0.0636932
LINC01181	8	103121032	103132966	chr8:103183602:G:A	G	0.1	0.211092	0.0745318	0.00408871	0.0636932
FDXACB1	11	111874056	111881243	chr11:111917740:A:G	A	0.273333	0.094497	0.0333834	0.00410999	0.0636932
LINC01182	4	13654374	14003756	chr4:13651045:C:T	C	0.406667	0.11178	0.0395904	0.00420937	0.0647985
INO80B	2	74455087	74457944	chr2:74287540:T:C	T	0.366667	-0.109839	0.0389377	0.00424436	0.0647985
WDR11-AS1	10	120759898	120851457	chr10:120864094:G:A	G	0.26	0.111876	0.0396688	0.004253	0.0647985
PTGIS	20	49503874	49568137	chr20:49566678:G:A	G	0.0933333	0.275914	0.0979657	0.0043067	0.0652501
HSDL2	9	112380080	112472405	chr9:112379498:GCT:G	GCT	0.446667	-0.0548653	0.0195446	0.00443924	0.0668846
EIF6	20	35278907	35284985	chr20:35941812:G:A	G	0.0466667	0.0999148	0.0357121	0.00457743	0.0685855
TMEM14C	6	10722915	10731129	chr6:10722086:T:C	T	0.166667	0.0576307	0.0206174	0.00461551	0.0687762
FBLN7	2	112138385	112188218	chr2:112141356:C:T	C	0.466667	0.115962	0.0416039	0.00473636	0.0701913
TMCO1-AS1	1	165768929	165775176	chr1:165725660:T:C	T	0.14	-0.147835	0.0532243	0.0048879	0.0717713
FGF1	5	142592178	142698070	chr5:142679835:T:C	T	0.2	-0.174458	0.0628208	0.0048959	0.0717713
SERPINB10	18	63897174	63936111	chr18:63884375:T:C	T	0.406667	-0.225796	0.0814956	0.00499865	0.0728836
PCMTD1	8	51817575	51899186	chr8:51773540:A:C	A	0.0466667	-0.147278	0.0532439	0.00507262	0.0729096
OSBPL3	7	24796540	24981634	chr7:24976578:A:C	A	0.206667	-0.132324	0.0478435	0.00507806	0.0729096
DDX19A-DT	16	70315442	70346806	chr16:70193806:G:T	G	0.0933333	0.160963	0.058202	0.00508109	0.0729096
FAM32A	19	16185380	16192046	chr19:16186097:C:T	C	0.12	0.0717498	0.026028	0.00522954	0.0746448
PPHLN1	12	42238447	42459715	chr12:42352684:T:C	T	0.326667	0.036429	0.0132373	0.00530807	0.0753691
GRAMD1C	3	113828182	113947174	chr3:113838843:G:A	G	0.266667	-0.100696	0.0367099	0.00546309	0.0771661
TAFA1	3	68004247	68545621	chr3:67982783:C:T	C	0.14	-0.270716	0.0993649	0.00579598	0.081444
ARPC1B	7	99374249	99394816	chr7:99091666:G:A	G	0.3	-0.0913597	0.0335819	0.00586935	0.0816735
ENSG00000206567	3	10004048	10011209	chr3:10790239:G:A	G	0.153333	-0.100968	0.0371161	0.00587254	0.0816735
IFNAR1	21	33324429	33359864	chr21:33301095:G:C	G	0.206667	-0.0579032	0.0213065	0.00592325	0.0819584
ENSG00000260422	6	164084023	164085661	chr6:163618611:G:A	G	0.266667	-0.101135	0.0372952	0.0060346	0.0830753
PCDHA13	5	140882124	141012347	chr5:140961236:T:C	T	0.386667	0.0894579	0.0330696	0.00616195	0.0844001
STYXL1	7	75996338	76048004	chr7:76217135:A:G	A	0.393333	-0.063893	0.0236673	0.00626996	0.0854479
RWDD2B	21	29004384	29019360	chr21:29001220:T:C	T	0.366667	-0.0703275	0.0260671	0.0063036	0.0854768
ENSG00000275632	20	6000418	6000941	chr20:6048820:A:G	A	0.4	-0.111913	0.0415592	0.00640526	0.0864232
FLT4	5	180601506	180649624	chr5:180619492:CAG:C	CAG	0.333333	0.114947	0.042907	0.00669005	0.0896071
SHMT1	17	18327860	18363563	chr17:18347780:C:T	C	0.0533333	-0.152901	0.0570917	0.00670732	0.0896071
MIR924HG	18	39206917	39800322	chr18:39810068:A:T	A	0.433333	-0.129508	0.0483931	0.00674962	0.0897303
ENSG00000282142	8	2517898	2556440	chr8:2633045:C:G	C	0.253333	-0.153971	0.0576179	0.00683183	0.0903802
RNF19A	8	100257060	100336218	chr8:100502805:T:G	T	0.22	0.0826616	0.0309745	0.00690864	0.0906016
LINC01606	8	57142659	57244793	chr8:57141816:AC:A	AC	0.153333	-0.195692	0.0733372	0.00691539	0.0906016
HMSD	18	63949301	63981774	chr18:63891644:C:T	C	0.38	-0.136401	0.0511485	0.0069502	0.0906199
IFNGR2	21	33403413	33479348	chr21:34203334:A:T	A	0.0733333	0.0717906	0.0269439	0.00700079	0.0908428
ERVK3-1	19	58305319	58315663	chr19:58315168:A:G	A	0.293333	0.0894247	0.0336756	0.00719874	0.0929666
ENSG00000283959	8	102656464	102687118	chr8:102786950:A:T	A	0.453333	-0.0974397	0.0367364	0.00726778	0.0932993
DANT2	X	115694880	115969130	chrX:115970664:G:A	G	0.14	0.157278	0.0593225	0.00729405	0.0932993
SPINK2	4	56809861	56821742	chr4:56821989:G:C	G	0.233333	-0.159728	0.0602804	0.00732771	0.0932993
RCBTB1	13	49531946	49585558	chr13:49572410:A:C	A	0.113333	-0.0549213	0.0209085	0.007867	0.0996977

### Sheet: B. LiCl vs Vehicle
gene_name	chromosome	start	end	snp_id	Assessed Allele	maf	beta	beta_se	p_value	padj
ENSG00000267138	19	3754620	3756659	chr19:3739675:A:G	A	0.433333	-0.208782	0.045429	1.8311e-06	0.00492384
TNXB	6	32041153	32115334	chr6:32615155:T:C	T	0.44	0.151374	0.0378823	3.97615e-05	0.0314247
EXT2	11	44095648	44251962	chr11:44085845:A:G	A	0.433333	0.0430674	0.0108926	4.84241e-05	0.0314247
ENSG00000285827	11	118401602	118482737	chr11:118872577:G:A	G	0.0666667	0.273166	0.0692769	5.09012e-05	0.0314247
ZNF503-AS2	10	75401519	75408982	chr10:76068176:A:G	A	0.386667	0.169957	0.0435762	6.20303e-05	0.0314247
USP38	4	143184917	143223874	chr4:143857496:C:G	C	0.28	0.0661301	0.0170729	7.01184e-05	0.0314247
PIP5KL1	9	127920881	127930785	chr9:127928133:G:C	G	0.16	0.173683	0.0469593	0.000152264	0.0576435
ENSG00000254718	14	60240121	60248765	chr14:61107179:T:C	T	0.373333	0.142712	0.038876	0.000171494	0.0576435
CAPN2	1	223701593	223776018	chr1:223789425:C:T	C	0.233333	0.0706381	0.0194785	0.00020728	0.0599307
RMI2	16	11249627	11381662	chr16:11291247:G:C	G	0.406667	0.0970204	0.0268934	0.000224478	0.0599307
CHD1L	1	147242654	147295765	chr1:147242605:G:A	G	0.346667	0.11028	0.030748	0.000245161	0.0599307
NPEPL1	20	58689131	58715844	chr20:58726545:T:C	T	0.213333	0.159049	0.0451102	0.000315386	0.0691198
ENSG00000257839	12	76032658	76033897	chr12:75963906:A:C	A	0.153333	0.140284	0.0399678	0.000336587	0.0691198
ACER2	9	19409009	19452505	chr9:19860609:G:A	G	0.5	0.0850643	0.0243492	0.000359865	0.0691198
HHLA3-AS1	1	70359562	70360437	chr1:70863334:T:C	T	0.12	-0.187929	0.0547959	0.000465487	0.0834464
