## Supplementary Table 14 for "Assessing molecular gene by treatment interactions using a population of neural progenitors exposed to valproic acid and lithium"

### Sheet: Description
Supplementary Table 14| Context Discovery of response QTL
Column Name	Description
SNP	SNP ID (and gene ID in the case of eQTL)
Frequency	number of context in which signal was detected
LiCl	Veh-LiCl detected
VPA	Veh-VPA detected
CHIR	Veh-CHIR detected
WNT3A	Veh-WNT3A detected

### Sheet: A. rcaQTL Discovery Frequency
SNP	Frequency	LiCl	VPA	CHIR	WNT3A
chr8:133674913:A:C	1	1	0	0	0
chr6:164752555:C:T	1	1	0	0	0
chr17:13521866:T:A	1	1	0	0	0
chr7:34088305:C:T	2	1	0	1	0
chr1:192830740:T:A	1	1	0	0	0
chr2:28702538:A:G	3	1	1	1	0
chr10:451889:A:G	1	1	0	0	0
chr18:32618566:G:T	1	1	0	0	0
chr9:87777367:T:C	1	1	0	0	0
chr1:84300824:G:A	1	1	0	0	0
chr17:77779887:G:C	1	1	0	0	0
chr16:15812273:A:G	1	1	0	0	0
chr8:25360047:T:G	2	1	0	1	0
chr8:26630308:G:A	1	1	0	0	0
chr2:227718187:T:C	1	1	0	0	0
chr3:13326992:C:T	3	0	1	1	1
chr6:95996669:G:A	2	0	1	1	0
chr18:3075714:C:A	2	0	1	1	0
chr11:1008664:G:C	2	0	1	1	0
chr19:38504593:A:G	1	0	1	0	0
chr8:99813293:T:G	2	0	1	1	0
chr11:12269265:G:A	2	0	1	1	0
chr3:118802245:T:G	1	0	1	0	0
chr6:3295063:A:G	1	0	1	0	0
chr6:167141139:G:A	2	0	1	1	0
chr19:39031697:A:C	1	0	1	0	0
chrX:152673721:C:T	2	0	1	1	0
chr3:31170262:T:C	1	0	1	0	0
chr10:93807108:A:G	1	0	1	0	0
chr19:47427926:G:A	1	0	1	0	0
chr3:7996257:A:G	1	0	1	0	0
chr8:21865487:T:C	2	0	1	1	0
chr20:58117342:T:G	1	0	1	0	0
chr4:1519230:C:G	1	0	1	0	0
chr16:15205846:T:C	2	0	1	1	0
chr1:160962986:G:T	1	0	1	0	0
chr3:162605872:G:A	1	0	1	0	0
chr3:64730258:TATTCAATCTGTACTTCATCACTACC:T	2	0	1	1	0
chr17:51439805:A:G	1	0	1	0	0
chr19:5828220:G:A	1	0	1	0	0
chr5:66236677:G:A	1	0	1	0	0
chr19:21574202:T:C	2	0	1	1	0
chrX:16705516:G:T	1	0	1	0	0
chr13:35866962:T:C	1	0	1	0	0
chr6:161792994:G:A	2	0	1	0	1
chr1:203158996:A:G	2	0	1	1	0
chr3:195149210:T:C	1	0	1	0	0
chr22:43467417:C:T	1	0	1	0	0
chr22:17837546:C:A	1	0	1	0	0
chr2:3605689:C:T	1	0	1	0	0
chr9:94601577:C:T	2	0	1	1	0
chr6:110500712:G:A	1	0	1	0	0
chr14:93150611:A:T	1	0	1	0	0
chr5:180314374:C:A	1	0	1	0	0
chr19:39860089:T:C	1	0	1	0	0
chr14:73565418:C:T	2	0	1	1	0
chr1:228544194:T:A	2	0	1	1	0
chr1:223022849:C:A	1	0	1	0	0
chr18:74499889:C:G	1	0	1	0	0
chr11:123577177:C:G	1	0	1	0	0
chr12:3033152:G:T	1	0	1	0	0
chr3:112391211:C:G	2	0	1	1	0
chr1:183311825:A:G	1	0	1	0	0
chr5:170678643:C:G	1	0	1	0	0
chr2:157238545:A:G	1	0	1	0	0
chr19:7494700:T:C	1	0	1	0	0
chr10:106493647:A:G	1	0	1	0	0
chr20:41425570:G:A	2	0	1	1	0
chr2:3616994:T:C	2	0	1	1	0
chr1:97488164:T:A	1	0	1	0	0
chr1:181174311:C:G	2	0	1	1	0
chr7:25926270:T:A	2	0	1	1	0
chr1:205843486:C:T	2	0	1	1	0
chr2:70847579:C:T	1	0	1	0	0
chr6:21229302:T:C	1	0	1	0	0
chr5:1641539:A:C	2	0	1	1	0
chr15:71415036:A:G	1	0	1	0	0
chr3:32862715:G:A	2	0	1	0	1
chr8:101643783:G:A	1	0	1	0	0
chr2:106858662:C:T	1	0	1	0	0
chr2:218109468:A:G	2	0	1	1	0
chr9:36154681:A:C	1	0	1	0	0
chr12:52321579:C:T	1	0	1	0	0
chr2:106066249:A:G	1	0	1	0	0
chr14:92108585:G:A	1	0	1	0	0
chr2:221779995:G:C	1	0	1	0	0
chr1:1422946:C:T	2	0	1	1	0
chr9:92058164:T:C	2	0	1	1	0
chr2:70987411:T:C	1	0	1	0	0
chr9:36134348:T:A	1	0	1	0	0
chr4:142579646:C:T	2	0	1	1	0
chr15:45657785:T:A	1	0	1	0	0
chr9:124223579:T:C	1	0	1	0	0
chr4:113458392:G:A	1	0	1	0	0
chr7:44618141:T:C	2	0	1	1	0
chr5:42619214:G:A	1	0	1	0	0
chr7:25556752:G:T	1	0	1	0	0
chr20:4716828:G:A	3	0	1	1	1
chr3:13404134:T:C	1	0	1	0	0
chr12:123244192:G:A	1	0	1	0	0
chr1:94754624:A:T	1	0	1	0	0
chr6:109301379:A:T	1	0	1	0	0
chr9:75085168:C:A	1	0	1	0	0
chr3:160162659:G:A	1	0	1	0	0
chr2:74181901:G:C	2	0	1	1	0
chr17:64988941:C:T	2	0	1	1	0
chr1:240129557:C:T	1	0	1	0	0
chr17:43480606:G:A	1	0	1	0	0
chr8:106330173:G:A	1	0	1	0	0
chr5:124399909:T:A	1	0	1	0	0
chr3:2689175:G:T	2	0	1	1	0
chr1:3983456:A:G	1	0	1	0	0
chr12:121916942:C:T	1	0	1	0	0
chr1:8955491:G:C	2	0	1	1	0
chr14:56841771:C:A	1	0	1	0	0
chr8:100662992:G:A	1	0	1	0	0
chr3:69144939:A:T	2	0	1	1	0
chr11:19080116:T:C	3	0	1	1	1
chr5:149942925:T:C	1	0	1	0	0
chr9:119882057:T:C	1	0	1	0	0
chr9:38682907:A:T	1	0	1	0	0
chr2:46648895:G:C	1	0	1	0	0
chr4:172065170:TA:T	2	0	1	1	0
chr2:97550465:C:A	1	0	1	0	0
chr16:1914367:G:T	1	0	1	0	0
chr8:81354646:C:T	1	0	1	0	0
chr6:32861325:G:A	1	0	1	0	0
chr14:22549878:A:G	2	0	1	1	0
chr13:24125140:A:T	2	0	1	1	0
chr1:151929625:T:C	1	0	1	0	0
chr22:23680950:C:T	2	0	1	1	0
chr6:54028645:T:C	1	0	1	0	0
chr22:30017350:C:T	1	0	1	0	0
chr15:89759786:G:A	1	0	1	0	0
chr12:92409733:T:C	1	0	1	0	0
chr1:167428034:G:A	1	0	1	0	0
chr17:80162820:A:G	1	0	1	0	0
chr8:2730108:A:G	1	0	1	0	0
chr18:27595323:G:C	1	0	1	0	0
chr6:3180486:G:A	1	0	1	0	0
chr11:119432776:A:G	1	0	1	0	0
chr21:31142339:C:T	2	0	1	1	0
chr3:12879514:C:T	2	0	1	1	0
chr22:20718834:G:A	1	0	1	0	0
chr18:9665353:G:T	3	0	1	1	1
chr11:85973905:CA:C	1	0	1	0	0
chr10:65912760:T:C	1	0	1	0	0
chr1:56675481:C:T	2	0	1	1	0
chr2:106284317:T:G	1	0	1	0	0
chr6:109300354:T:G	1	0	1	0	0
chr15:71387741:G:T	1	0	1	0	0
chr2:191811199:C:T	1	0	1	0	0
chr5:135725253:C:G	1	0	1	0	0
chr6:1678343:A:G	1	0	1	0	0
chr10:53744909:T:TG	1	0	1	0	0
chr1:201637150:A:G	1	0	1	0	0
chr6:32594034:T:TA	1	0	1	0	0
chr3:62585905:G:T	2	0	1	1	0
chr16:50974634:T:C	2	0	1	1	0
chr9:105106882:G:A	1	0	1	0	0
chr4:101687131:A:G	1	0	1	0	0
chr15:31148494:A:G	1	0	1	0	0
chr7:153472725:T:C	1	0	1	0	0
chr12:52391883:C:T	1	0	1	0	0
chr18:50092462:A:G	2	0	1	1	0
chr13:107198643:T:C	2	0	1	1	0
chr21:44358861:C:T	1	0	1	0	0
chr5:143787675:G:A	1	0	1	0	0
chr22:40653924:T:C	1	0	1	0	0
chr6:51032188:T:C	2	0	1	1	0
chr7:138778667:A:G	1	0	1	0	0
chr6:150116613:A:G	1	0	1	0	0
chr1:59423086:G:A	1	0	1	0	0
chr1:18480439:T:C	1	0	1	0	0
chr9:18346980:T:A	1	0	1	0	0
chr16:90086759:A:G	1	0	1	0	0
chr5:6845609:G:C	1	0	1	0	0
chr4:13672748:C:G	1	0	1	0	0
chr11:31849214:C:T	1	0	1	0	0
chr6:31409270:C:T	1	0	1	0	0
chr4:172072030:T:C	2	0	1	1	0
chr8:133823355:T:C	1	0	1	0	0
chr20:2539461:A:G	1	0	1	0	0
chr12:9410490:T:C	1	0	1	0	0
chr7:76508058:C:T	1	0	1	0	0
chr1:28241582:T:C	1	0	1	0	0
chr20:17864040:G:T	2	0	1	1	0
chr21:42633785:G:A	1	0	1	0	0
chr4:75938887:G:A	1	0	1	0	0
chr18:36461649:T:G	1	0	1	0	0
chr13:21053930:C:T	1	0	1	0	0
chr9:112340717:T:C	1	0	1	0	0
chr17:66399167:C:T	2	0	1	1	0
chr16:79023247:A:C	1	0	1	0	0
chr6:134632122:AT:A	1	0	1	0	0
chr13:24085873:C:T	1	0	1	0	0
chr15:31161676:C:T	1	0	1	0	0
chr16:78421581:A:G	1	0	1	0	0
chr5:163948400:C:T	1	0	1	0	0
chr7:141430665:G:A	2	0	1	0	1
chr6:3372252:T:C	1	0	1	0	0
chr2:183063253:T:C	1	0	1	0	0
chr2:97633376:A:C	1	0	1	0	0
chr14:103407878:T:C	1	0	1	0	0
chr2:32882944:C:A	1	0	1	0	0
chr15:48089212:A:C	1	0	1	0	0
chr15:101488539:G:C	1	0	1	0	0
chr16:85775973:G:C	3	0	1	1	1
chr1:247376916:T:C	1	0	1	0	0
chr1:93829614:G:A	2	0	1	1	0
chr10:11898347:AC:A	1	0	1	0	0
chr3:152686818:C:T	1	0	1	0	0
chr10:11894299:G:A	1	0	1	0	0
chr11:70091154:C:T	1	0	1	0	0
chr2:237890872:G:A	1	0	1	0	0
chr8:19878105:T:C	2	0	1	1	0
chr10:13220155:T:A	1	0	1	0	0
chr17:45751398:G:A	1	0	1	0	0
chr14:63473259:G:A	1	0	1	0	0
chr8:13328350:TCA:T	1	0	1	0	0
chr11:32090147:T:G	1	0	1	0	0
chr4:87975645:T:G	1	0	1	0	0
chr6:31094890:T:C	2	0	1	1	0
chr9:109849671:A:T	1	0	1	0	0
chr20:36810599:G:A	1	0	1	0	0
chr2:72124990:G:A	1	0	1	0	0
chr17:76994491:T:C	2	0	1	1	0
chr3:132840332:G:C	1	0	1	0	0
chr19:18339903:T:C	1	0	1	0	0
chr1:93579405:T:C	1	0	1	0	0
chr12:103089316:A:G	1	0	1	0	0
chr4:185657375:T:A	1	0	1	0	0
chr14:96193313:G:A	1	0	1	0	0
chr2:191294058:A:G	1	0	1	0	0
chr17:10213691:A:G	1	0	1	0	0
chr2:45265494:T:C	2	0	1	1	0
chr20:35575552:T:C	1	0	1	0	0
chr12:109446562:G:C	2	0	1	1	0
chr17:75228700:A:C	1	0	1	0	0
chr5:167946261:G:C	2	0	1	1	0
chr10:91608747:A:G	1	0	1	0	0
chr11:87800682:C:G	1	0	1	0	0
chr9:110789450:G:T	1	0	1	0	0
chr2:74764453:T:C	1	0	1	0	0
chr2:3488547:G:C	1	0	1	0	0
chr10:99787285:C:T	1	0	1	0	0
chr7:12947088:G:A	1	0	1	0	0
chr18:3075211:T:C	1	0	1	0	0
chr19:49474201:C:G	1	0	1	0	0
chr7:22567126:C:A	1	0	1	0	0
chr3:61455038:C:T	1	0	1	0	0
chr5:148350228:A:G	2	0	1	1	0
chr21:16155693:A:T	1	0	1	0	0
chr17:32335813:C:T	2	0	1	1	0
chr1:166265968:T:C	2	0	1	1	0
chr22:49921161:C:T	1	0	1	0	0
chr5:42617590:G:A	1	0	1	0	0
chr19:32466530:G:C	2	0	1	1	0
chr8:652204:C:T	1	0	1	0	0
chr8:123681204:C:T	1	0	1	0	0
chr6:32479697:A:G	2	0	1	1	0
chr8:123510513:T:G	1	0	1	0	0
chr7:155212532:G:A	1	0	1	0	0
chr1:181251208:A:C	1	0	1	0	0
chr15:45380831:T:C	1	0	1	0	0
chr7:156957047:A:T	2	0	1	1	0
chr11:43272390:A:G	1	0	1	0	0
chr22:46583343:A:G	1	0	1	0	0
chr15:33226761:T:C	1	0	1	0	0
chr18:4316469:T:C	1	0	1	0	0
chr13:19652223:A:G	1	0	1	0	0
chr16:10120449:G:A	1	0	1	0	0
chr9:217597:G:A	1	0	1	0	0
chr17:5511771:C:T	1	0	1	0	0
chr5:55772167:C:G	1	0	1	0	0
chr10:70974181:G:A	1	0	1	0	0
chr2:221951066:G:A	1	0	1	0	0
chr6:37512628:C:T	1	0	1	0	0
chr6:108872281:G:A	2	0	1	1	0
chr4:57500141:A:G	2	0	1	1	0
chr17:75873531:G:A	1	0	1	0	0
chr7:132311772:A:G	2	0	1	1	0
chr3:26890495:A:T	1	0	1	0	0
chr5:79799227:G:GA	1	0	1	0	0
chrX:123557665:T:G	1	0	1	0	0
chr3:125358754:A:C	2	0	1	1	0
chr22:38941384:G:A	1	0	1	0	0
chr8:133685132:T:A	1	0	1	0	0
chr8:20180521:G:A	1	0	1	0	0
chr1:234510069:A:C	1	0	1	0	0
chr1:109089398:G:A	1	0	1	0	0
chr18:46467732:C:G	1	0	1	0	0
chr17:28711515:G:A	1	0	1	0	0
chr1:116825328:A:G	1	0	1	0	0
chr6:51389754:C:A	1	0	1	0	0
chr10:83704282:G:T	1	0	1	0	0
chr16:19198353:G:A	1	0	1	0	0
chr12:46230285:A:C	1	0	1	0	0
chr10:94429949:C:T	2	0	1	1	0
chr19:50333592:T:A	1	0	1	0	0
chr16:89118709:T:C	1	0	1	0	0
chr7:106842128:A:C	1	0	1	0	0
chr6:151660954:C:T	1	0	1	0	0
chr12:131595429:G:A	1	0	1	0	0
chr10:102546403:G:T	1	0	1	0	0
chr10:13219877:C:T	1	0	1	0	0
chr5:178652969:A:G	1	0	1	0	0
chr7:134603308:G:A	1	0	1	0	0
chr22:40495044:T:A	1	0	1	0	0
chr17:50363703:G:A	1	0	1	0	0
chr3:112035479:C:T	1	0	1	0	0
chr3:158632189:C:A	1	0	1	0	0
chr1:64683266:C:T	1	0	1	0	0
chr8:8234652:A:G	2	0	1	1	0
chr5:175391782:C:G	1	0	1	0	0
chr1:57280599:C:T	1	0	1	0	0
chr11:113539278:G:A	1	0	1	0	0
chr18:40577200:TA:T	1	0	1	0	0
chr17:711242:CTCCCT:C	1	0	1	0	0
chr3:64713137:T:C	1	0	1	0	0
chr12:83144901:C:T	2	0	1	1	0
chr16:89903195:T:C	1	0	1	0	0
chr11:27199680:T:C	1	0	1	0	0
chr1:183419124:T:C	1	0	1	0	0
chr20:61632016:A:G	1	0	1	0	0
chr16:15890838:C:T	1	0	1	0	0
chr20:44674369:T:C	1	0	1	0	0
chr5:8076734:TG:T	1	0	1	0	0
chr12:30204840:C:T	1	0	1	0	0
chr7:64463824:AGCTGGAGCGGACAGGACG:A	1	0	1	0	0
chr20:25981958:C:CT	1	0	1	0	0
chr17:9270755:C:A	1	0	1	0	0
chr15:78751051:A:G	1	0	1	0	0
chr16:9437084:G:A	1	0	1	0	0
chr5:18968831:T:C	1	0	1	0	0
chr17:46282965:C:A	2	0	1	1	0
chr18:53887027:T:C	2	0	1	1	0
chr1:8387177:T:C	1	0	1	0	0
chr2:101166266:G:T	1	0	1	0	0
chr3:66806770:A:G	1	0	1	0	0
chr3:196529083:G:C	1	0	1	0	0
chr15:39649905:T:C	1	0	1	0	0
chr13:20897294:C:T	1	0	1	0	0
chr3:53916049:A:C	2	0	1	1	0
chr8:130584142:A:T	1	0	1	0	0
chr10:67838028:G:A	1	0	1	0	0
chr20:46270061:T:C	1	0	1	0	0
chr9:36163932:T:C	1	0	1	0	0
chr6:5131076:G:C	2	0	1	1	0
chr2:47054561:G:A	1	0	1	0	0
chr22:46358468:A:G	1	0	1	0	0
chr11:73340219:C:T	1	0	1	0	0
chr18:74291840:G:A	2	0	1	1	0
chr10:124484912:T:C	1	0	1	0	0
chr20:17516021:A:T	1	0	1	0	0
chr10:537831:G:C	1	0	1	0	0
chr5:109054209:A:T	1	0	1	0	0
chr18:42330627:G:T	2	0	1	1	0
chr4:157885994:G:A	1	0	1	0	0
chr4:179487986:C:T	2	0	1	1	0
chr6:33082749:C:T	2	0	1	1	0
chr18:58247739:G:A	1	0	1	0	0
chr2:236849504:G:A	1	0	1	0	0
chr16:53919207:T:G	1	0	1	0	0
chr2:20042797:C:T	1	0	1	0	0
chr1:6946484:A:G	1	0	1	0	0
chr15:80586339:C:A	1	0	1	0	0
chr2:138501267:C:G	1	0	1	0	0
chr6:154139988:A:G	1	0	1	0	0
chr9:94134369:A:G	2	0	1	1	0
chr5:174166526:T:C	1	0	1	0	0
chr9:6681701:C:G	1	0	1	0	0
chr17:28768467:G:A	1	0	1	0	0
chr12:93527320:C:G	1	0	1	0	0
chr3:195770272:C:T	1	0	1	0	0
chr9:74703245:C:T	1	0	1	0	0
chr5:6452925:A:G	1	0	1	0	0
chr20:47571379:G:A	1	0	1	0	0
chr8:10234819:A:G	1	0	1	0	0
chrX:154000524:C:T	2	0	1	1	0
chr10:1368989:G:A	1	0	1	0	0
chr6:169191182:T:A	1	0	1	0	0
chr7:65846311:C:A	1	0	1	0	0
chr11:130123138:C:T	2	0	1	0	1
chr11:12284890:G:A	1	0	1	0	0
chrX:101715700:A:G	1	0	1	0	0
chr16:55912846:G:A	1	0	1	0	0
chr17:80694759:G:A	1	0	1	0	0
chr15:40267003:T:A	1	0	1	0	0
chr1:57623235:T:A	2	0	1	1	0
chr14:77207472:C:G	1	0	1	0	0
chrX:7032056:A:T	1	0	1	0	0
chr5:14036737:C:T	1	0	1	0	0
chr17:1475682:G:A	2	0	1	1	0
chr3:117901771:C:T	1	0	1	0	0
chr19:13232222:G:A	1	0	1	0	0
chr13:112172265:T:C	1	0	1	0	0
chr2:74113364:T:C	1	0	1	0	0
chr1:111740381:C:A	1	0	1	0	0
chr1:24290067:T:C	2	0	1	1	0
chr1:98014656:C:T	1	0	1	0	0
chr11:22771143:T:C	1	0	1	0	0
chr20:47128133:C:G	1	0	1	0	0
chr4:36349884:G:A	1	0	1	0	0
chr4:99645228:T:C	1	0	1	0	0
chr3:123633002:C:T	1	0	1	0	0
chr14:94269342:G:A	1	0	1	0	0
chr12:129652498:C:T	3	0	1	1	1
chr15:43185915:G:C	1	0	1	0	0
chr22:30717446:G:A	1	0	1	0	0
chr21:26838775:A:G	1	0	1	0	0
chr6:33109494:G:A	1	0	1	0	0
chr17:4691670:C:T	1	0	1	0	0
chr9:78931952:A:G	1	0	1	0	0
chr4:113590742:T:C	1	0	1	0	0
chr5:142713182:A:T	1	0	1	0	0
chr5:10208729:G:C	1	0	1	0	0
chr8:20392603:C:T	1	0	1	0	0
chr8:2012034:A:G	1	0	1	0	0
chr2:137040308:C:T	1	0	1	0	0
chr3:120495423:C:T	1	0	1	0	0
chr19:43541338:C:T	1	0	1	0	0
chr18:3370564:C:G	1	0	1	0	0
chr6:151043406:A:G	1	0	1	0	0
chr18:52912762:A:G	1	0	1	0	0
chr19:50050203:G:A	1	0	1	0	0
chr12:63686738:C:G	1	0	1	0	0
chr13:24089816:A:T	1	0	1	0	0
chr8:97459832:T:C	2	0	1	1	0
chr5:128442304:G:A	1	0	1	0	0
chr10:29099360:G:A	1	0	1	0	0
chr18:6631393:A:G	1	0	1	0	0
chr7:47492036:C:A	1	0	1	0	0
chr1:1696117:G:A	1	0	1	0	0
chr5:14118948:A:G	1	0	1	0	0
chr5:107026324:G:T	1	0	1	0	0
chr7:116331393:G:A	1	0	1	0	0
chr2:1753310:C:T	1	0	1	0	0
chr6:41895066:G:T	1	0	1	0	0
chr3:126170919:G:A	1	0	1	0	0
chr1:218414937:G:A	1	0	1	0	0
chr10:49630828:A:G	1	0	1	0	0
chr13:109836805:C:T	1	0	1	0	0
chr12:115424149:C:A	1	0	1	0	0
chrX:125181298:T:C	2	0	1	1	0
chr16:54331542:T:C	1	0	1	0	0
chr2:26189694:AAAC:A	1	0	1	0	0
chr17:81488009:C:T	1	0	1	0	0
chr22:37541822:C:G	1	0	1	0	0
chr1:8510772:A:AGCCC	2	0	1	1	0
chr15:29908775:C:T	1	0	1	0	0
chr13:30142356:T:A	1	0	1	0	0
chr7:143519759:A:T	1	0	1	0	0
chr7:108284895:A:C	1	0	1	0	0
chr17:35005158:G:A	1	0	1	0	0
chr9:8553530:T:C	1	0	1	0	0
chr14:50947588:T:C	1	0	1	0	0
chr21:20108535:T:C	2	0	1	0	1
chr11:92569848:G:A	2	0	1	1	0
chr15:84517368:T:A	1	0	1	0	0
chr8:8288801:G:A	1	0	1	0	0
chr7:82699063:C:T	1	0	1	0	0
chr16:30634095:G:C	1	0	1	0	0
chr9:131661420:C:T	1	0	1	0	0
chr3:39144477:A:G	1	0	1	0	0
chr3:111954789:T:A	2	0	1	1	0
chr22:44311836:T:G	2	0	1	1	0
chr10:112209764:T:C	2	0	1	1	0
chr15:85509848:G:C	1	0	1	0	0
chr9:114934056:C:T	1	0	1	0	0
chr21:37029239:G:T	1	0	1	0	0
chr14:63045801:A:G	1	0	1	0	0
chr17:42405644:C:T	1	0	1	0	0
chr13:56237968:T:TA	1	0	1	0	0
chr22:46581053:C:T	1	0	1	0	0
chr2:23494723:A:G	1	0	1	0	0
chr10:29583020:G:A	2	0	1	0	1
chr19:43191688:T:G	1	0	1	0	0
chr6:10887020:G:C	1	0	1	0	0
chr18:22766031:G:A	1	0	1	0	0
chr7:128711919:C:T	1	0	1	0	0
chr17:27861095:T:C	1	0	1	0	0
chrX:50795255:A:G	1	0	1	0	0
chr7:6890522:T:G	1	0	1	0	0
chr4:150288330:G:A	1	0	1	0	0
chr3:193831660:C:T	1	0	1	0	0
chr20:10524345:G:A	1	0	1	0	0
chr10:77862762:A:G	1	0	1	0	0
chr7:156949580:G:C	1	0	1	0	0
chr6:54079228:C:T	1	0	1	0	0
chr8:126395746:C:T	1	0	1	0	0
chr2:191270970:T:C	1	0	1	0	0
chr1:30658269:G:A	1	0	1	0	0
chr22:27682750:C:T	1	0	1	0	0
chr16:79746092:CACA:C	1	0	1	0	0
chr17:51450806:G:C	1	0	1	0	0
chr13:64762206:G:T	1	0	1	0	0
chr21:40058227:A:G	1	0	1	0	0
chr8:25911808:C:T	2	0	1	1	0
chr4:1051037:C:G	1	0	1	0	0
chrX:108307110:GA:G	1	0	1	0	0
chr14:52935983:A:C	1	0	1	0	0
chr16:64999858:C:T	1	0	1	0	0
chr17:66423402:A:T	1	0	1	0	0
chr6:2763832:C:T	1	0	1	0	0
chr2:230880161:G:A	1	0	1	0	0
chr19:8069169:G:A	1	0	1	0	0
chr1:234430339:A:G	1	0	1	0	0
chr19:15002888:A:C	1	0	1	0	0
chr18:6879037:T:A	1	0	1	0	0
chr3:159175461:A:C	1	0	1	0	0
chr6:113184980:C:A	1	0	1	0	0
chr7:21574794:G:A	1	0	1	0	0
chr12:31949958:A:G	1	0	1	0	0
chr3:73480433:A:C	1	0	1	0	0
chr15:99496155:T:C	2	0	1	1	0
chr7:22793781:C:T	1	0	1	0	0
chr15:34714309:C:T	1	0	1	0	0
chr1:76361504:C:T	1	0	1	0	0
chr4:185839307:G:A	1	0	1	0	0
chr18:48258284:A:G	2	0	1	1	0
chr18:25066585:C:A	1	0	1	0	0
chr10:789602:C:T	1	0	1	0	0
chr1:16073671:G:A	1	0	1	0	0
chr2:172707414:G:A	1	0	1	0	0
chr3:195759998:G:A	2	0	1	1	0
chr7:30547716:C:T	1	0	1	0	0
chr1:240136214:G:A	1	0	1	0	0
chr3:133293639:C:T	1	0	1	0	0
chr20:37236651:C:T	1	0	1	0	0
chr2:153866496:A:C	1	0	1	0	0
chr17:32207292:A:G	1	0	1	0	0
chr20:32621579:A:ATCAT	1	0	1	0	0
chr1:20640387:C:T	1	0	1	0	0
chr12:93198704:C:T	1	0	1	0	0
chr3:84773:T:G	3	0	1	1	1
chr2:33726667:C:G	1	0	1	0	0
chr15:67943270:T:C	1	0	1	0	0
chr8:86141105:T:C	1	0	1	0	0
chr6:31424709:T:C	1	0	1	0	0
chr10:113309974:G:A	1	0	1	0	0
chr10:86982738:C:T	1	0	1	0	0
chr8:41796940:C:T	2	0	1	1	0
chr9:6922753:G:A	1	0	1	0	0
chr1:236535733:T:C	2	0	1	1	0
chr11:58024951:T:A	1	0	1	0	0
chr9:70669006:C:T	1	0	1	0	0
chr18:52915447:T:G	1	0	1	0	0
chr5:178444390:C:A	1	0	1	0	0
chr8:75095134:C:T	1	0	1	0	0
chr17:56015303:CT:C	2	0	1	1	0
chr5:178461013:C:A	1	0	1	0	0
chr22:46032426:T:C	1	0	1	0	0
chr15:89541359:A:G	1	0	1	0	0
chr13:54045771:G:C	1	0	1	0	0
chr4:67440534:C:T	2	0	1	1	0
chr9:128165265:A:T	1	0	1	0	0
chr11:76838469:G:A	1	0	1	0	0
chr9:123331877:C:G	1	0	1	0	0
chr19:5839735:G:A	1	0	1	0	0
chr6:3569051:A:G	1	0	1	0	0
chr5:172461987:G:T	1	0	1	0	0
chr12:124755608:A:G	1	0	1	0	0
chr5:114586939:C:A	1	0	1	0	0
chr16:5118220:G:A	1	0	1	0	0
chr8:5602308:G:A	1	0	1	0	0
chr4:57078846:AT:A	1	0	1	0	0
chr3:178466080:C:G	1	0	1	0	0
chr3:125930351:G:A	1	0	1	0	0
chr3:9092198:G:A	2	0	1	1	0
chr17:19753253:G:GC	1	0	1	0	0
chr3:141682610:A:G	1	0	1	0	0
chr3:106314892:C:T	1	0	1	0	0
chr3:120181938:G:T	1	0	1	0	0
chr5:109501113:G:T	1	0	1	0	0
chr14:54798462:C:T	1	0	1	0	0
chr3:61016190:T:A	1	0	1	0	0
chr18:58438636:A:G	1	0	1	0	0
chr22:44660000:A:C	1	0	1	0	0
chr17:4589263:T:C	1	0	1	0	0
chr5:119355904:C:T	1	0	1	0	0
chr5:34726910:A:G	2	0	1	1	0
chr5:62256985:C:A	1	0	1	0	0
chr8:86012060:G:A	1	0	1	0	0
chr14:64646021:GAGA:G	1	0	1	0	0
chr17:41551428:G:A	1	0	1	0	0
chr18:77255612:C:T	1	0	1	0	0
chr9:88754753:T:G	1	0	1	0	0
chr20:38973696:T:G	2	0	1	1	0
chr5:9194791:T:C	1	0	1	0	0
chr3:4533346:T:A	1	0	1	0	0
chr21:19076324:T:G	1	0	1	0	0
chr1:1000830:C:A	1	0	1	0	0
chr11:74669984:C:T	1	0	1	0	0
chr13:98680844:A:G	1	0	1	0	0
chr2:10851018:T:C	1	0	1	0	0
chr16:88818448:C:T	1	0	1	0	0
chr1:21503847:T:C	2	0	1	1	0
chr13:30873238:C:T	1	0	1	0	0
chr9:130908179:G:A	1	0	1	0	0
chr8:124076975:A:G	1	0	1	0	0
chr12:4736323:A:G	2	0	1	1	0
chr6:30013956:A:G	1	0	1	0	0
chr5:155912220:C:T	1	0	1	0	0
chr15:33500978:G:T	1	0	1	0	0
chr16:88072745:G:A	1	0	1	0	0
chr7:22589666:C:T	1	0	1	0	0
chr19:12633318:G:A	1	0	1	0	0
chr20:60581044:G:C	1	0	1	0	0
chr7:24709604:T:C	1	0	1	0	0
chr9:89729228:G:A	1	0	1	0	0
chr5:136190005:T:C	1	0	1	0	0
chr7:123962134:T:A	1	0	1	0	0
chr20:63778360:C:T	1	0	1	0	0
chr14:77123160:TAGG:T	2	0	1	1	0
chr16:58110857:A:G	1	0	1	0	0
chr2:171516997:C:T	1	0	1	0	0
chr12:131487431:C:T	1	0	1	0	0
chr11:12889474:G:T	1	0	1	0	0
chr4:4934944:A:G	1	0	1	0	0
chr1:108719303:T:G	1	0	1	0	0
chr10:15237544:A:G	1	0	1	0	0
chr20:62667418:T:C	1	0	1	0	0
chr3:123119900:AT:A	1	0	1	0	0
chr6:111608344:T:A	1	0	1	0	0
chr12:44765680:G:A	1	0	1	0	0
chr8:17604959:A:G	1	0	1	0	0
chr16:881209:A:T	1	0	1	0	0
chr6:87945848:C:T	1	0	1	0	0
chr7:20544936:G:A	1	0	1	0	0
chr16:85320586:C:A	1	0	1	0	0
chr3:106265628:A:G	1	0	1	0	0
chr6:29968073:G:A	1	0	1	0	0
chr3:59373332:A:G	1	0	1	0	0
chr9:71268356:G:T	1	0	1	0	0
chr2:123722420:T:G	1	0	1	0	0
chr11:71813627:T:G	1	0	1	0	0
chr3:53238298:T:C	1	0	1	0	0
chr10:30752051:A:G	2	0	1	1	0
chr1:36188116:A:G	2	0	1	1	0
chr17:76562724:A:G	1	0	1	0	0
chr3:123486334:G:A	1	0	1	0	0
chr11:4671583:A:G	1	0	1	0	0
chr8:18031261:A:G	1	0	1	0	0
chr7:135261248:T:G	2	0	1	1	0
chr2:238572357:C:G	1	0	1	0	0
chr12:77093892:T:C	1	0	1	0	0
chr18:53913712:A:C	2	0	1	1	0
chr22:43189489:C:G	1	0	1	0	0
chr6:28884587:G:A	1	0	1	0	0
chr1:175459821:G:A	1	0	1	0	0
chr19:53377920:A:G	1	0	1	0	0
chr13:108120845:C:T	1	0	1	0	0
chr2:187523584:T:C	1	0	1	0	0
chr12:122838013:T:C	1	0	1	0	0
chr16:84474609:G:A	1	0	1	0	0
chr14:50140425:G:A	1	0	1	0	0
chr5:1102283:C:G	1	0	1	0	0
chr20:15850009:C:T	1	0	1	0	0
chr10:89884821:C:A	1	0	1	0	0
chr1:164687014:C:G	1	0	1	0	0
chr3:57145233:C:G	1	0	1	0	0
chr10:73090591:G:A	1	0	1	0	0
chr12:132525876:G:A	1	0	1	0	0
chr19:32311171:T:G	1	0	1	0	0
chr22:49669348:T:C	1	0	1	0	0
chr1:207658012:C:G	1	0	1	0	0
chr8:51546807:C:T	1	0	1	0	0
chr5:127304513:G:A	1	0	1	0	0
chr1:235270866:A:G	1	0	1	0	0
chr14:105202194:T:C	2	0	1	1	0
chr1:183556485:A:T	1	0	1	0	0
chr20:33940067:T:C	1	0	1	0	0
chr4:122035116:C:T	1	0	1	0	0
chr8:1963437:T:G	1	0	1	0	0
chr16:12319262:C:G	1	0	1	0	0
chr11:77177224:G:A	1	0	1	0	0
chr13:52601027:C:A	1	0	1	0	0
chr5:36533098:G:A	1	0	1	0	0
chr3:125695316:G:T	1	0	1	0	0
chr13:27426859:A:G	1	0	1	0	0
chr16:84786464:C:T	1	0	1	0	0
chr10:25067667:G:A	1	0	1	0	0
chr1:210633882:T:C	1	0	1	0	0
chr21:26837348:A:G	2	0	1	1	0
chr8:128972710:CA:C	2	0	1	1	0
chr7:25768160:C:A	1	0	1	0	0
chr5:36522388:A:G	1	0	1	0	0
chr5:163342169:A:G	1	0	1	0	0
chr12:100809862:A:G	1	0	1	0	0
chr5:81162464:T:C	1	0	1	0	0
chr22:23333435:T:A	1	0	1	0	0
chr3:56556041:A:G	1	0	1	0	0
chr11:117604552:G:C	1	0	1	0	0
chr17:950454:T:G	1	0	1	0	0
chr15:77752820:T:G	1	0	1	0	0
chr14:52122634:G:C	1	0	1	0	0
chr16:10005686:A:C	1	0	1	0	0
chr10:24384034:T:C	1	0	1	0	0
chr1:219264680:T:C	1	0	1	0	0
chr16:55880528:T:C	1	0	1	0	0
chr11:18171560:C:T	1	0	1	0	0
chr17:58628833:C:T	1	0	1	0	0
chr5:175539812:C:T	1	0	1	0	0
chr11:70071809:G:A	1	0	1	0	0
chr1:247078978:C:T	1	0	1	0	0
chr4:5190266:C:G	1	0	1	0	0
chr2:37524021:G:A	1	0	1	0	0
chr6:56758921:T:A	1	0	1	0	0
chr20:17940841:C:T	1	0	1	0	0
chr8:13391146:T:G	1	0	1	0	0
chr8:62164812:A:G	1	0	1	0	0
chr2:196850089:G:T	1	0	1	0	0
chr8:20350272:T:G	1	0	1	0	0
chr3:42182178:G:T	1	0	1	0	0
chr4:153538803:G:C	1	0	1	0	0
chr1:110257637:C:T	1	0	1	0	0
chr11:64248783:C:A	1	0	1	0	0
chr10:101853218:T:A	1	0	1	0	0
chr4:169202840:T:C	1	0	1	0	0
chr1:177286702:T:C	1	0	1	0	0
chr1:15350007:G:A	2	0	1	1	0
chr11:121237970:T:C	1	0	1	0	0
chr10:72086583:A:G	1	0	1	0	0
chr1:67874403:G:C	1	0	1	0	0
chr9:8385306:T:C	1	0	1	0	0
chr4:105637736:G:A	1	0	1	0	0
chr1:66409633:C:A	1	0	1	0	0
chr3:141490259:C:T	1	0	1	0	0
chr16:8550010:T:G	1	0	1	0	0
chr11:44593547:A:G	1	0	1	0	0
chr2:42845857:G:T	1	0	1	0	0
chr11:113541110:TG:T	1	0	1	0	0
chr5:135430397:A:C	1	0	1	0	0
chr6:2470336:T:C	1	0	1	0	0
chr6:16654970:A:G	2	0	1	1	0
chr14:102080727:T:A	1	0	1	0	0
chr7:40680808:A:G	1	0	1	0	0
chr4:82746053:C:T	1	0	1	0	0
chr3:45180200:G:A	1	0	1	0	0
chr5:115736205:G:A	1	0	1	0	0
chr11:3124517:G:T	1	0	1	0	0
chr1:223651627:C:T	1	0	1	0	0
chr6:33078661:A:G	1	0	1	0	0
chr3:13880760:T:A	1	0	1	0	0
chr20:12652327:T:G	1	0	1	0	0
chr10:59351986:A:G	1	0	1	0	0
chr2:239807641:G:C	2	0	1	1	0
chr12:4571466:A:G	1	0	1	0	0
chr16:84025149:C:T	1	0	1	0	0
chr7:128696796:G:A	2	0	1	1	0
chr2:85741296:G:T	1	0	1	0	0
chr20:40642265:C:G	1	0	1	0	0
chr8:29904046:C:CT	1	0	1	0	0
chr3:60146132:C:A	2	0	1	0	1
chr8:72074152:CATCTAA:C	1	0	1	0	0
chr2:233177146:A:C	1	0	1	0	0
chr1:107110011:A:G	1	0	1	0	0
chr11:119451214:G:A	1	0	1	0	0
chr14:73386429:T:C	1	0	1	0	0
chr18:74396798:C:T	1	0	1	0	0
chr3:45644022:A:C	1	0	1	0	0
chr14:55133687:C:T	1	0	1	0	0
chr16:750797:T:C	1	0	1	0	0
chr1:207931491:A:G	1	0	1	0	0
chr16:82149874:T:A	1	0	1	0	0
chr21:38939569:G:T	1	0	1	0	0
chr15:83733445:A:G	1	0	1	0	0
chr5:571068:A:G	1	0	1	0	0
chr2:40127619:G:A	1	0	1	0	0
chr1:17054463:G:A	1	0	1	0	0
chr3:130015125:T:G	2	0	1	1	0
chr7:1799952:G:A	1	0	1	0	0
chr7:153465516:C:T	1	0	1	0	0
chr15:38587859:A:G	1	0	1	0	0
chr2:26938723:G:A	2	0	1	1	0
chr15:42358835:C:G	1	0	1	0	0
chr18:5751853:G:GT	1	0	1	0	0
chr6:164747271:T:A	1	0	1	0	0
chr8:103125090:C:T	1	0	1	0	0
chr10:4962125:G:A	1	0	1	0	0
chr10:61181246:T:C	1	0	1	0	0
chr19:4848581:C:T	1	0	1	0	0
chr3:58025692:G:A	1	0	1	0	0
chr2:131675255:A:G	1	0	1	0	0
chr4:81479173:A:C	1	0	1	0	0
chr11:121270636:G:A	1	0	1	0	0
chr16:55876639:A:T	1	0	1	0	0
chr3:118582218:G:A	1	0	1	0	0
chr4:182255518:A:C	1	0	1	0	0
chr11:11514082:G:A	1	0	1	0	0
chr13:95191540:T:C	1	0	1	0	0
chr2:47002814:T:C	1	0	1	0	0

### Sheet: A. reQTL Discovery Frequency
SNP	Frequency	LiCl	VPA	CHIR	WNT3A
chr19:3739675:A:G_ENSG00000267138	4	1	1	1	1
chr6:32615155:T:C_ENSG00000168477	2	1	1	0	0
chr11:44085845:A:G_ENSG00000151348	1	1	0	0	0
chr11:118872577:G:A_ENSG00000285827	1	1	0	0	0
chr10:76068176:A:G_ENSG00000237149	1	1	0	0	0
chr4:143857496:C:G_ENSG00000170185	1	1	0	0	0
chr9:127928133:G:C_ENSG00000167103	1	1	0	0	0
chr14:61107179:T:C_ENSG00000254718	2	1	1	0	0
chr1:223789425:C:T_ENSG00000162909	2	1	0	1	0
chr16:11291247:G:C_ENSG00000175643	1	1	0	0	0
chr1:147242605:G:A_ENSG00000131778	2	1	1	0	0
chr20:58726545:T:C_ENSG00000215440	1	1	0	0	0
chr12:75963906:A:C_ENSG00000257839	1	1	0	0	0
chr9:19860609:G:A_ENSG00000177076	1	1	0	0	0
chr1:70863334:T:C_ENSG00000226088	1	1	0	0	0
chr2:214809647:C:T_ENSG00000144452	1	0	1	0	0
chr12:29338595:A:G_ENSG00000257176	1	0	1	0	0
chr19:6740369:G:A_ENSG00000125734	1	0	1	0	0
chr4:158487:CCTTA:C_ENSG00000250312	1	0	1	0	0
chr1:63554971:CT:C_ENSG00000142856	1	0	1	0	0
chr16:70375941:T:C_ENSG00000223496	1	0	1	0	0
chr6:149864373:T:A_ENSG00000203722	1	0	1	0	0
chr20:3457487:A:G_ENSG00000125843	1	0	1	0	0
chr1:152037840:A:G_ENSG00000163191	1	0	1	0	0
chr6:3742947:C:G_ENSG00000228793	1	0	1	0	0
chr12:89415028:C:T_ENSG00000270344	1	0	1	0	0
chr16:3560641:T:C_ENSG00000263011	1	0	1	0	0
chr4:174106759:C:T_ENSG00000248174	1	0	1	0	0
chr2:30293681:T:C_ENSG00000213626	1	0	1	0	0
chr19:1030651:C:G_ENSG00000064666	1	0	1	0	0
chr19:46849403:AAC:A_ENSG00000042753	1	0	1	0	0
chr4:123498874:A:G_ENSG00000249464	1	0	1	0	0
chr7:23676297:G:T_ENSG00000188732	1	0	1	0	0
chr1:234391122:T:C_ENSG00000168275	2	0	1	0	1
chr4:31996940:G:A_ENSG00000251129	1	0	1	0	0
chr9:68440512:T:C_ENSG00000187866	1	0	1	0	0
chr7:87231016:C:T_ENSG00000135185	1	0	1	0	0
chr2:15163657:C:T_ENSG00000233718	1	0	1	0	0
chr11:119442040:G:C_ENSG00000154096	1	0	1	0	0
chr12:49336352:G:C_ENSG00000186897	1	0	1	0	0
chr14:92693108:A:G_ENSG00000100600	1	0	1	0	0
chr22:41939617:G:A_ENSG00000159958	1	0	1	0	0
chr15:89503458:T:C_ENSG00000140534	1	0	1	0	0
chr8:143790241:C:G_ENSG00000235173	1	0	1	0	0
chr6:27683255:C:G_ENSG00000232040	1	0	1	0	0
chr3:194526021:G:C_ENSG00000133657	1	0	1	0	0
chr16:1958532:C:T_ENSG00000255198	1	0	1	0	0
chr12:6725654:A:G_ENSG00000245667	1	0	1	0	0
chr10:73029642:G:T_ENSG00000156042	1	0	1	0	0
chr2:131682500:G:C_ENSG00000287151	1	0	1	0	0
chr15:74996269:G:C_ENSG00000198794	2	0	1	1	0
chr15:82069784:G:T_ENSG00000278013	1	0	1	0	0
chr1:58546732:A:C_ENSG00000162600	1	0	1	0	0
chr9:120843433:CGAAGGCGTGAGTAATA:C_ENSG00000095261	1	0	1	0	0
chr11:3009294:A:G_ENSG00000181649	1	0	1	0	0
chr22:42070505:C:G_ENSG00000183172	1	0	1	0	0
chr17:51439805:A:G_ENSG00000267452	2	0	1	1	0
chr9:133735079:T:C_ENSG00000225756	1	0	1	0	0
chr18:57571588:A:G_ENSG00000066926	1	0	1	0	0
chr8:1749143:G:T_ENSG00000182372	1	0	1	0	0
chr10:85245456:T:C_ENSG00000270002	1	0	1	0	0
chr11:78299784:A:G_ENSG00000033327	1	0	1	0	0
chr22:37680056:G:A_ENSG00000100097	1	0	1	0	0
chr21:44348467:T:C_ENSG00000142185	1	0	1	0	0
chr4:87746520:G:C_ENSG00000163629	1	0	1	0	0
chr1:117057188:C:T_ENSG00000116830	1	0	1	0	0
chr16:57665019:A:G_ENSG00000182885	1	0	1	0	0
chr9:38682831:C:T_ENSG00000283486	1	0	1	0	0
chr3:12482105:G:C_ENSG00000154743	1	0	1	0	0
chr7:129143002:CT:C_ENSG00000158457	1	0	1	0	0
chr11:1960555:G:T_ENSG00000226416	1	0	1	0	0
chr11:119056008:A:C_ENSG00000137700	1	0	1	0	0
chr6:159706764:G:A_ENSG00000112096	1	0	1	0	0
chr22:25459662:G:A_ENSG00000100077	1	0	1	0	0
chr18:46104399:G:C_ENSG00000152240	1	0	1	0	0
chr19:14032339:G:C_ENSG00000104998	1	0	1	0	0
chr22:23908608:C:G_ENSG00000133433	1	0	1	0	0
chr6:10887020:G:C_ENSG00000153157	1	0	1	0	0
chr1:169372217:ACT:A_ENSG00000198734	1	0	1	0	0
chr11:7885393:A:G_ENSG00000183378	1	0	1	0	0
chr5:149377870:G:A_ENSG00000145882	1	0	1	0	0
chr12:9453839:A:G_ENSG00000111796	1	0	1	0	0
chr8:143695196:T:C_ENSG00000181097	1	0	1	0	0
chrX:125179054:A:G_ENSG00000009694	1	0	1	0	0
chr6:42191490:T:C_ENSG00000112599	1	0	1	0	0
chr6:96985012:A:G_ENSG00000186231	1	0	1	0	0
chr20:49883072:C:T_ENSG00000197818	1	0	1	0	0
chr17:5409572:A:G_ENSG00000108559	1	0	1	0	0
chr2:232397482:G:A_ENSG00000135902	1	0	1	0	0
chr6:31400674:T:C_ENSG00000204520	1	0	1	0	0
chr2:32807543:C:T_ENSG00000230876	1	0	1	0	0
chr1:182598305:G:A_ENSG00000135828	1	0	1	0	0
chr15:66293569:C:A_ENSG00000166938	2	0	1	1	0
chr5:97129669:G:A_ENSG00000145721	1	0	1	0	0
chr19:58406051:A:G_ENSG00000131849	1	0	1	0	0
chr1:56677098:A:G_ENSG00000187889	1	0	1	0	0
chr10:124379593:T:C_ENSG00000182022	2	0	1	1	0
chr19:11890134:C:T_ENSG00000198429	1	0	1	0	0
chrX:101069553:C:G_ENSG00000188917	1	0	1	0	0
chr14:95626339:C:T_ENSG00000260806	1	0	1	0	0
chr22:50544557:C:G_ENSG00000279182	1	0	1	0	0
chr19:43575535:G:A_ENSG00000073050	1	0	1	0	0
chr9:136899879:C:T_ENSG00000054148	1	0	1	0	0
chr18:39723359:C:T_ENSG00000286559	1	0	1	0	0
chr11:72670584:A:G_ENSG00000227467	2	0	1	0	1
chrX:108442809:C:T_ENSG00000188153	1	0	1	0	0
chr15:55417047:AC:A_ENSG00000277548	1	0	1	0	0
chr9:111530015:C:T_ENSG00000173258	1	0	1	0	0
chr15:88955123:A:G_ENSG00000140511	1	0	1	0	0
chr7:141740107:G:C_ENSG00000214102	1	0	1	0	0
chr7:1157996:A:C_ENSG00000178381	1	0	1	0	0
chr1:244970247:GGC:G_ENSG00000203666	1	0	1	0	0
chr19:14079694:T:C_ENSG00000141854	1	0	1	0	0
chr11:3072415:G:A_ENSG00000205531	1	0	1	0	0
chr2:33678762:C:CACTT_ENSG00000228262	1	0	1	0	0
chrX:50732181:G:GT_ENSG00000158352	1	0	1	0	0
chr2:1744221:G:A_ENSG00000130508	2	0	1	1	0
chr11:68885764:C:T_ENSG00000197345	1	0	1	0	0
chr18:2618901:A:G_ENSG00000101574	1	0	1	0	0
chr17:79011980:T:G_ENSG00000265096	1	0	1	0	0
chr15:90253778:G:C_ENSG00000250021	2	0	1	1	0
chr20:3811890:A:G_ENSG00000101224	1	0	1	0	0
chr3:53082835:C:T_ENSG00000163933	1	0	1	0	0
chr6:140819994:A:G_ENSG00000234147	1	0	1	0	0
chr1:3650061:AGCAGGCTG:A_ENSG00000078900	1	0	1	0	0
chr1:175014497:T:C_ENSG00000120333	1	0	1	0	0
chr1:21947568:C:T_ENSG00000142798	1	0	1	0	0
chr16:71139450:A:G_ENSG00000260156	1	0	1	0	0
chr5:56898941:T:C_ENSG00000155542	1	0	1	0	0
chr7:769112:C:T_ENSG00000188191	1	0	1	0	0
chr11:62562286:T:A_ENSG00000204922	1	0	1	0	0
chr8:71039160:C:G_ENSG00000221947	1	0	1	0	0
chr19:57353714:T:C_ENSG00000268678	1	0	1	0	0
chr11:30734390:G:A_ENSG00000287373	1	0	1	0	0
chr7:100374499:A:G_ENSG00000121716	1	0	1	0	0
chr1:111778410:T:A_ENSG00000064703	1	0	1	0	0
chr20:46523829:C:A_ENSG00000198185	1	0	1	0	0
chr22:33416531:A:C_ENSG00000133424	1	0	1	0	0
chr17:63874362:C:T_ENSG00000108592	1	0	1	0	0
chr8:20185414:C:G_ENSG00000036565	1	0	1	0	0
chr11:834802:A:G_ENSG00000177697	1	0	1	0	0
chr12:93504877:T:G_ENSG00000198015	1	0	1	0	0
chr3:67961:T:A_ENSG00000134121	1	0	1	0	0
chr2:42535736:CATA:C_ENSG00000057935	1	0	1	0	0
chr2:238099426:G:A_ENSG00000144488	1	0	1	0	0
chr9:74741890:CA:C_ENSG00000119121	1	0	1	0	0
chr1:101323692:C:G_ENSG00000231671	3	0	1	1	1
chr18:8805120:G:T_ENSG00000273284	1	0	1	0	0
chr17:55777706:T:TA_ENSG00000141179	1	0	1	0	0
chr1:29658831:G:C_ENSG00000159023	1	0	1	0	0
chr18:11689523:T:C_ENSG00000141404	1	0	1	0	0
chr7:100039619:G:A_ENSG00000166529	1	0	1	0	0
chr17:6524376:T:C_ENSG00000132530	1	0	1	0	0
chr19:15934681:G:C_ENSG00000171903	1	0	1	0	0
chr15:45166984:G:A_ENSG00000138606	1	0	1	0	0
chr7:65977808:A:T_ENSG00000236529	1	0	1	0	0
chr10:102858938:A:G_ENSG00000214435	1	0	1	0	0
chr16:78475460:G:T_ENSG00000287106	1	0	1	0	0
chr22:42084417:G:A_ENSG00000270083	1	0	1	0	0
chr12:28326824:C:G_ENSG00000247934	1	0	1	0	0
chr4:99144358:T:G_ENSG00000198099	1	0	1	0	0
chr1:151905747:G:T_ENSG00000159445	1	0	1	0	0
chr15:41272195:A:G_ENSG00000104147	1	0	1	0	0
chr10:122346785:G:A_ENSG00000107679	1	0	1	0	0
chr5:170490464:T:G_ENSG00000145936	2	0	1	1	0
chr16:88376336:C:T_ENSG00000225614	1	0	1	0	0
chr2:74958729:G:T_ENSG00000204792	1	0	1	0	0
chr18:11692774:T:C_ENSG00000286812	2	0	1	1	0
chr5:179711270:G:GA_ENSG00000127022	1	0	1	0	0
chr5:176383834:C:T_ENSG00000146066	1	0	1	0	0
chr17:43889978:A:T_ENSG00000108852	1	0	1	0	0
chr2:37231568:G:A_ENSG00000115816	1	0	1	0	0
chr12:81095935:A:G_ENSG00000111052	1	0	1	0	0
chr20:25873426:G:A_ENSG00000175170	1	0	1	0	0
chr17:82439608:A:G_ENSG00000265458	1	0	1	0	0
chr1:46288814:G:A_ENSG00000171357	1	0	1	0	0
chr8:19379359:T:A_ENSG00000147408	1	0	1	0	0
chrX:155422319:A:C_ENSG00000155961	1	0	1	0	0
chr2:190504195:G:C_ENSG00000233654	1	0	1	0	0
chr3:101785973:C:T_ENSG00000286699	1	0	1	0	0
chr8:103183602:G:A_ENSG00000250929	1	0	1	0	0
chr11:111917740:A:G_ENSG00000255561	1	0	1	0	0
chr4:13651045:C:T_ENSG00000250634	1	0	1	0	0
chr2:74287540:T:C_ENSG00000115274	1	0	1	0	0
chr10:120864094:G:A_ENSG00000227165	1	0	1	0	0
chr20:49566678:G:A_ENSG00000124212	1	0	1	0	0
chr9:112379498:GCT:G_ENSG00000119471	1	0	1	0	0
chr20:35941812:G:A_ENSG00000242372	1	0	1	0	0
chr6:10722086:T:C_ENSG00000111843	1	0	1	0	0
chr2:112141356:C:T_ENSG00000144152	1	0	1	0	0
chr1:165725660:T:C_ENSG00000224358	1	0	1	0	0
chr5:142679835:T:C_ENSG00000113578	1	0	1	0	0
chr18:63884375:T:C_ENSG00000242550	1	0	1	0	0
chr8:51773540:A:C_ENSG00000168300	1	0	1	0	0
chr7:24976578:A:C_ENSG00000070882	1	0	1	0	0
chr16:70193806:G:T_ENSG00000261777	1	0	1	0	0
chr19:16186097:C:T_ENSG00000105058	1	0	1	0	0
chr12:42352684:T:C_ENSG00000134283	1	0	1	0	0
chr3:113838843:G:A_ENSG00000178075	2	0	1	1	0
chr3:67982783:C:T_ENSG00000183662	1	0	1	0	0
chr7:99091666:G:A_ENSG00000130429	1	0	1	0	0
chr3:10790239:G:A_ENSG00000206567	1	0	1	0	0
chr21:33301095:G:C_ENSG00000142166	1	0	1	0	0
chr6:163618611:G:A_ENSG00000260422	1	0	1	0	0
chr5:140961236:T:C_ENSG00000239389	1	0	1	0	0
chr7:76217135:A:G_ENSG00000127952	1	0	1	0	0
chr21:29001220:T:C_ENSG00000156253	1	0	1	0	0
chr20:6048820:A:G_ENSG00000275632	1	0	1	0	0
chr5:180619492:CAG:C_ENSG00000037280	1	0	1	0	0
chr17:18347780:C:T_ENSG00000176974	1	0	1	0	0
chr18:39810068:A:T_ENSG00000267374	1	0	1	0	0
chr8:2633045:C:G_ENSG00000282142	1	0	1	0	0
chr8:100502805:T:G_ENSG00000034677	1	0	1	0	0
chr8:57141816:AC:A_ENSG00000253301	1	0	1	0	0
chr18:63891644:C:T_ENSG00000221887	1	0	1	0	0
chr21:34203334:A:T_ENSG00000159128	1	0	1	0	0
chr19:58315168:A:G_ENSG00000142396	1	0	1	0	0
chr8:102786950:A:T_ENSG00000283959	1	0	1	0	0
chrX:115970664:G:A_ENSG00000235244	1	0	1	0	0
chr4:56821989:G:C_ENSG00000128040	1	0	1	0	0
chr13:49572410:A:C_ENSG00000136144	1	0	1	0	0
